# COVID-19 ARDS is characterized by a dysregulated host response that differs from cytokine storm and may be modified by dexamethasone

**DOI:** 10.1101/2020.12.28.20248552

**Authors:** Aartik Sarma, Stephanie A. Christenson, Eran Mick, Catherine DeVoe, Thomas Deiss, Angela Oliveira Pisco, Rajani Ghale, Alejandra Jauregui, Ashley Byrne, Farzad Moazed, Natasha Spottiswoode, Pratik Sinha, Beth Shoshana Zha, Paula Hayakawa Serpa, K. Mark Ansel, Jennifer G. Wilson, Aleksandra Leligdowicz, Emily R. Siegel, Marina Sirota, Joseph L. DeRisi, Michael A. Matthay, COMET Consortium, Carolyn M. Hendrickson, Kirsten N. Kangelaris, Matthew F. Krummel, Prescott G. Woodruff, David J. Erle, Carolyn S. Calfee, Charles R. Langelier

## Abstract

We performed comparative lower respiratory tract transcriptional profiling of 52 critically ill patients with ARDS from COVID-19 or other etiologies, or without ARDS. We found no evidence of cytokine storm but instead observed complex host response dysregulation driven by genes with non-canonical roles in inflammation and immunity that were predicted to be modulated by dexamethasone. Compared to other viral ARDS, COVID-19 was characterized by impaired interferon-stimulated gene expression.
