## Supplementary Appendix A for "COVID-19 ARDS is characterized by a dysregulated host response that differs from cytokine storm and may be modified by dexamethasone"

### Sheet: Sheet1
First	Last	Email	Afflilation	Signed Agreement	Foundational personnel (leadership, clinical, project and data management)	Biospecimen role(s)	Steward role(s)	Assay - WB scRNAseq	Assay - TA scRNAseq	Assay - TA bulk RNAseq	Assay - TA CyTOF	Assay - Blood CyTOF	Assay - PBMC sc-sequencing	Assay - PBMC bulk RNAseq	Assay - Serology	Assay - ARDS markers	Assay - AKI markers	Assay - urine smoking	Assay - genomics	Assay - neutrophil proteomics
Yumiko	Abe-Jones	Yumiko.Abe-Jones@ucsf.edu	Division of Hospital Medicine, University of California, San Francisco, California.	TRUE	Clinical Data
Michael	Adkisson	Michael.Adkisson@ucsf.edu	Department of Medicine, University of California, San Francisco, California. UCSF CoLabs, University of California San Francisco, San Francisco, CA, USA.	TRUE									Yes	Yes
Narges	Alipaneh-Lechner	narges.alipanah@ucsf.edu	Division of Pulmonary, Critical Care, Allergy and Sleep Medicine, Department of Medicine, University of California, San Francisco, San Francisco, CA, USA Cardiovascular Research Institute, University of California, San Francisco, San Francisco, CA, USA.	TRUE
Bonny	Alvarenga	Bonny.Alvarenga@ucsf.edu	Weill Institute for Neurosciences, Department of Neurology, University of California, San Francisco.	TRUE											Yes
K. Mark	Ansel	Mark.Ansel@ucsf.edu	Sandler Asthma Basic Research Center, Department of Microbiology & Immunology, University of California San Francisco, San Francisco, CA, USA.	TRUE	Airway Specimen Working Group	TA Processing	Assay - TA CyTOF				Yes
Saurabh	Asthana	saurabh.asthana@ucsf.edu	Department of Pathology, University of California, San Francisco, CA, USA Data Science CoLab, University of California, San Francisco, CA, USA Bakar ImmunoX Initiative, University of California, San Francisco, CA, USA	TRUE	Data Management
Alexander	Beagle	alexander.beagle@ucsf.edu	Department of Medicine, University of California, San Francisco, CA, USA.	TRUE	Clinical data entry
Kristina	Bello	kristina.bello@ucsf.edu	UCSF; Benowitz Lab	TRUE														Yes
Neal	Benowitz	Neal.Benowitz@ucsf.edu	UCSF; Benowitz Lab	TRUE			Assay - urine smoking											Yes
Tanvi	Bhakta	Tanvi.Bhakta@sfdph.org	UCSF	TRUE	Nurse Champions
Nirav	Bhakta	Nirav.Bhakta@ucsf.edu	Division of Pulmonary, Critical Care, Allergy and Sleep Medicine, Department of Medicine, University of California, San Francisco, San Francisco, CA, USA Cardiovascular Research Institute, University of California, San Francisco, San Francisco, CA, USA.	TRUE
Sharvari	Bhide	Sharvari.Bhide@ucsf.edu	Division of Pulmonary and Critical Care Medicine, Department of Medicine, Zuckerberg San Francisco General Hospital and Trauma Center, University of California San Francisco	TRUE	Clinical - CRC
Sawona	Biswas	Sawona.biswas@ucsf.edu	UCSF; Rajkovic Lab	TRUE															Yes
Luke	Bonser	Luke.Bonser@ucsf.edu	UCSF; Erle Lab	TRUE
Casey	Burnett	Casey.Burnett@ucsf.edu	Departments of Otolaryngology and Microbiology & Immunology, Helen Diller Family Comprehensive Cancer Center, Parker Institute for Cancer Immunotherapy, Chan Zuckerberg Biohub, University of California, San Francisco, CA, USA	TRUE
Ashley	Byrne	Ashley.Byrne@ucsf.edu	UCSF	TRUE
Cathy	Cai	cathy.cai@ucsf.edu	UCSF; BIOS	TRUE	Clinical data entry
Saharai	Caldera	saharai.caldera@ucsf.edu	UCSF; Langlier Lab	TRUE					Yes
Carolyn	Calfee	Carolyn.Calfee@ucsf.edu	Division of Pulmonary and Critical Care Medicine, Department of Medicine, University of California San Francisco, San Francisco, California, USA. Cardiovascular Research Institute, University of California-San Francisco, San Francisco, CA, USA.	TRUE	Executive Committee; Clinical/ARDS Working Group		Assay - ARDS biomarkers
Maria	Calvo	Maria.Calvo@ucsf.edu	Division of Pulmonary and Critical Care Medicine, Department of Medicine, Zuckerberg San Francisco General Hospital and Trauma Center, University of California San Francisco	TRUE	Clinical - CRC
Nicholas	Carey	Nicholas.Carey@ucsf.edu	UCSF Graduate Program in Biomedical Sciences, University of California, San Francisco, CA, USA.	TRUE
Sidney	Carrillo	Sidney.Carrillo@ucsf.edu	Division of Pulmonary and Critical Care Medicine, Department of Medicine, University of California San Francisco, San Francisco, California, USA.	TRUE	Project Management
Adithya	Cattamanchi	Adithya.Cattamanchi@ucsf.edu	Division of Pulmonary and Critical Care Medicine, University of California, San Francisco, San Francisco, CA, USA.	TRUE	Clinical/ARDS Working Group
Suzanna	Chak	Suzanna.Chak@ucsf.edu	Division of Pulmonary and Critical Care Medicine, Department of Medicine, University of California San Francisco, San Francisco, California, USA.	TRUE	Clinical - CRC
Vincent	Chan	Vincent.Chan@ucsf.edu	UCSF	TRUE		TA Processing		Yes
Lawrence	Chan	Lawrence.Chan@ucsf.edu	UCSF; Benowitz/Combes Lab	TRUE														Yes
Will	Chen	wil.yum.chen@gmail.com	UCSF; Combes Lab	TRUE
Nayvin	Chew	Nayvin.Chew@ucsf.edu	Department of Pathology, Department of Anatomy, University of California, San Francisco, CA, USA Disease 2 Biology CoLab, University of California, San Francisco, CA, USA Bakar ImmunoX Initiative, University of California, San Francisco, CA, USA	TRUE		TA Processing		Yes
Stephanie	Christenson	Stephanie.Christenson@ucsf.edu	Division of Pulmonary, Critical Care, Allergy and Sleep, Department of Medicine, University of California, San Francisco, San Francisco, CA 94158, USA.	TRUE	Airway Specimen Working Group	TA Processing
Zachary	Collins	zachary.collins@ucsf.edu	Department of Pathology, University of California, San Francisco, CA, USA Data Science CoLab, University of California, San Francisco, CA, USA Bakar ImmunoX Initiative, University of California, San Francisco, CA, USA	TRUE	Data Management
Alexis	Combes	Alexis.Combes@ucsf.edu	Department of Pathology, Department of Anatomy, University of California, San Francisco, CA, USA Disease 2 Biology CoLab, University of California, San Francisco, CA, USA Bakar ImmunoX Initiative, University of California, San Francisco, CA, USA	TRUE		TA Processing		Yes
Tristan	Courau	Tristan.Courau@ucsf.edu	Department of Pathology, Department of Anatomy, University of California, San Francisco, CA, USA Disease 2 Biology CoLab, University of California, San Francisco, CA, USA Bakar ImmunoX Initiative, University of California, San Francisco, CA, USA	TRUE		TA Processing		Yes
Ravi	Dandekar	Ravi.Dandekar@ucsf.edu	Weill Institute for Neurosciences, Department of Neurology, University of California, San Francisco.	TRUE											Yes
Spyros	Darmanis	Darmanis@gene.com	Microchemistry, Proteomics and Lipidomics Department, Genentech Inc., 1 DNA Way, South San Francisco, CA, 94080, USA.	TRUE	Blood/Cells Working Group	Blood Processing
Catherine	DeVoe	catherine.devoe@ucsf.edu	Division of Infectious Diseases, University of California, San Francisco, CA, USA.	TRUE					Yes
Walter	Eckalbar	Walter.Eckalbar@ucsf.edu	Department of Medicine, University of California, San Francisco, California. UCSF CoLabs, University of California San Francisco, San Francisco, CA, USA.	TRUE			Assay - PBMC bulk RNAseq						Yes	Yes
David	Erle	David.Erle@ucsf.edu	Lung Biology Center, University of California, San Francisco, San Francisco, CA, USA Cardiovascular Research Institute, University of California, San Francisco, San Francisco, CA, USA. ImmunoX Initiative, University of California San Francisco, San Francisco, CA, USA. UCSF CoLabs, University of California San Francisco, San Francisco, CA, USA.	TRUE	Executive Committee; Airway Specimen Working Group
Armond	Esmaili	Armond.Esmaili@ucsf.edu	Division of Hospital Medicine, University of California, San Francisco, CA, USA.	TRUE	Clinical; Physician Operations
Gabriela K.	Fragiadakis	Gabriela.Fragiadakis@ucsf.edu	Department of Medicine, Division of Rheumatology, University of California, San Francisco, CA 94143, USA CoLabs, University of California, San Francisco, CA 94143, USA Bakar ImmunoX Initiative, University of California, San Francisco, CA 94143, USA	TRUE	Data Management Lead
Ying	Gao	Ying.Gao@ucsf.edu	Division of Pulmonary, Critical Care, Allergy and Sleep Medicine, Department of Medicine, University of California San Francisco, San Francisco, California, USA.	TRUE
Marlene	Gerodias	Marlene.Gerodias@ucsf.edu	UCSF; Benowitz Lab	TRUE														Yes
Rajani	Ghale	Rajani.Ghale@ucsf.edu	Division of Pulmonary and Critical Care Medicine, Department of Medicine, University of California San Francisco, San Francisco, California, USA.	TRUE	Clinical - CRC
Jeremy	Giberson	Jeremy.Giberson@ucsf.edu	Division of Pulmonary and Critical Care Medicine, Department of Medicine, Zuckerberg San Francisco General Hospital and Trauma Center, University of California San Francisco	TRUE	Clinical - CRC
Ana	Gonzalez	Ana.Gonzalez2@ucsf.edu	Division of Pulmonary and Critical Care Medicine, Department of Medicine, Zuckerberg San Francisco General Hospital and Trauma Center, University of California San Francisco.	TRUE	Clinical - CRC
Gracie	Gordon	Gracie.Gordon@ucsf.edu	Department of Bioengineering and Therapeutic Sciences, University of California, San Francisco, San Francisco, CA, USA Institute for Human Genetics, University of California, San Francisco, San Francisco, CA, USA Biological and Medical Informatics Graduate Program, University of California, San Francisco, San Francisco, CA, USA	TRUE									Yes
Tianna	Grant	Tianna.Grant@ucsf.edu	Department of Epidemiology and Biostatistics, University of California San Francisco, San Francisco, California, USA.	TRUE
George	Hartoularos	george.hartoularos@ucsf.edu	Graduate program in Biological and Medical Informatics, Quantitative Biosciences Consortium, Integrative Program in Quantitative Biology, University of California San Francisco, San Francisco, California, USA.	TRUE									Yes
Chris	Havel	Christopher.Havel@ucsf.edu	UCSF; Benowitz Lab	TRUE														Yes
Paula	Hayakawa Serpa	paula.hayakawaserpa@ucsf.edu	Division of Infectious Diseases, University of California, San Francisco, CA, USA. Chan Zuckerberg Biohub, University of California San Francisco, San Francisco, California, USA.	TRUE					Yes
Carolyn	Hendrickson	Carolyn.Hendrickson@ucsf.edu	Division of Pulmonary and Critical Care Medicine, Department of Medicine, Zuckerberg San Francisco General Hospital and Trauma Center, University of California San Francisco	TRUE	Executive Committee; Clinical Operations Lead
Kamir	Hiam	Kamir.Hiam@ucsf.edu	Departments of Otolaryngology and Microbiology & Immunology, Helen Diller Family Comprehensive Cancer Center, Parker Institute for Cancer Immunotherapy, Chan Zuckerberg Biohub, University of California, San Francisco, CA, USA	TRUE		TA Processing		Yes			Yes	Yes
Kenneth	Hu	Kenneth.Hu@ucsf.edu	Krummel Lab, Department of Pathology, University of California, San Francisco, CA, USA	TRUE		TA Processing		Yes
Billy	Huang	Billy.Huang@ucsf.edu	Department of Orofacial Sciences, School of Dentistry, University of California, San Francisco, California.	TRUE		TA Processing
Alejandra	Jauregui	Alejandra.Jauregui@ucsf.edu	Division of Pulmonary and Critical Care Medicine, Department of Medicine, University of California San Francisco, San Francisco, California, USA.	TRUE	Clinical - CRC
Norman	Jones	Norman.Jones@ucsf.edu	Core Immunology Laboratory. Division of Experimental Medicine, University of California San Francisco, California, USA.	TRUE	Specimen Processing
Chayse	Jones	Chayse.Jones@ucsf.edu	Division of Pulmonary and Critical Care Medicine, Department of Medicine, University of California San Francisco, San Francisco, California, USA.	TRUE												Yes
Kirsten	Kangelaris	Kirsten.Kangelaris@ucsf.edu	Division of Hospital Medicine, University of California, San Francisco, CA, USA.	TRUE	Clinical Operations Lead; Data Management Lead
Kristen	Kipps	Kristen.Kipps@ucsf.edu	UCSF	TRUE
Kyung Duk	Koh	sskhon2014@berkeley.edu	UCSF; Erle Lab	TRUE
Matthew	Krummel	Matthew.Krummel@ucsf.edu	Departments of Medicine and Laboratory Medicine, University of California, San Francisco, CA, USA. ImmunoX Initiative, University of California San Francisco, San Francisco, CA, USA.	TRUE	Executive Committee: Blood/Cells Working Group		Assay - WB scRNAseq	Yes
Divya	Kushnoor	Divyashree.Kushnoor@ucsf.edu	Department of Pathology, Department of Anatomy, University of California, San Francisco, CA, USA Disease 2 Biology CoLab, University of California, San Francisco, CA, USA Bakar ImmunoX Initiative, University of California, San Francisco, CA, USA	TRUE		TA Processing		Yes					Yes
Chaz	Langelier	Chaz.Langelier@ucsf.edu	Division of Infectious Diseases, University of California, San Francisco, CA, USA. Chan Zuckerberg Biohub, University of California San Francisco, San Francisco, California, USA.	TRUE	Executive Committee; Airway Specimen Working Group; Microbiology Working Group		Assay - TA scRNAseq; Assay - bulkRNAseq
Tasha	Lea	Tasha.Lea@ucsf.edu	Department of Pathology, University of California, San Francisco, CA, USA.	TRUE	Data management	Blood Processing
Deanna	Lee	Deanna.lee3@ucsf.edu	Division of Pulmonary and Critical Care Medicine, Department of Medicine, Zuckerberg San Francisco General Hospital and Trauma Center, University of California San Francisco. Cardiovascular Research Institute, University of California, San Francisco, San Francisco, CA, USA.	TRUE	Clinical - CRC
David	Lee	David.Lee2@ucsf.edu	UCSF, Ye Lab	TRUE		TA Processing		Yes					Yes
Aleksandra	Leligdowicz	Aleksandra.Leligdowicz@ucsf.edu	Cardiovascular Research Institute, University of California San Francisco, San Francisco, California. Interdepartmental Division of Critical Care Medicine, University of Toronto, Toronto, Ontario, Canada.	TRUE	Blood: Serology Working Group	Blood Processing
Kathleen	Liu	kathleen.liu@ucsf.edu	Division of Nephrology, Department of Medicine, University of California at San Francisco School of Medicine, San Francisco, CA, United States Division of Critical Care Medicine, Department of Anesthesia, University of California at San Francisco School of Medicine, San Francisco, CA, United States.	TRUE	Clinical; Physician Operations; Urine Working Group	Urine Processing	Assay - AKI biomarkers
Mark	Looney	Mark.Looney@ucsf.edu	Department of Medicine, UCSF, San Francisco, California, USA. Department of Laboratory Medicine, UCSF, San Francisco, California, USA.	TRUE			Assay - neutrophil proteomics
Leonard	Lupin-Jimenez	leonard.lupin-jimenez@ucsf.edu	Data Science CoLab, University of California, San Francisco, CA, USA	TRUE
Melia	Magnen	Melia.Magnen@ucsf.edu	Department of Medicine, UCSF, San Francisco, California, USA.	TRUE
Salman	Mahboob	Salman.Mahboob@ucsf.edu	Department of Orofacial Sciences, School of Dentistry, University of California, San Francisco, California.	TRUE		TA Processing
Kate	Malcom	katherine.malcolm@ucsf.edu	Division of Pulmonary, Critical Care, Allergy and Sleep Medicine, Department of Medicine, University of California, San Francisco, San Francisco, CA, USA Cardiovascular Research Institute, University of California, San Francisco, San Francisco, CA, USA.	TRUE
Lenka	Maliskova	lenka.maliskova@ucsf.edu	Department of Medicine, University of California, San Francisco, California. UCSF CoLabs, University of California San Francisco, San Francisco, CA, USA.	TRUE									Yes	Yes
Trisha	Mao	Trisha.Mao@ucsf.edu	UCSF; Benowitz Lab	TRUE														Yes
Diana	Marquez	Diana.Marquez@ucsf.edu	Departments of Otolaryngology and Microbiology & Immunology, Helen Diller Family Comprehensive Cancer Center, Parker Institute for Cancer Immunotherapy, Chan Zuckerberg Biohub, University of California, San Francisco, CA, USA	TRUE							Yes	Yes
Michael	Matthay	Michael.Matthay@ucsf.edu	Cardiovascular Research Institute, Departments of Medicine and Anesthesia, University of California, San Francisco, CA, USA.	TRUE	Blood: Serology Working Group	Blood Processing
Elizabeth	McCarthy	Elizabeth.McCarthy@ucsf.edu	Ye Lab Departments of Otolaryngology and Microbiology & Immunology, Helen Diller Family Comprehensive Cancer Center, Parker Institute for Cancer Immunotherapy, Chan Zuckerberg Biohub, University of California, San Francisco, CA, USA	TRUE									Yes
Will	Mckleroy	William.Mckleroy@ucsf.edu	Division of Pulmonary, Critical Care, Allergy and Sleep Medicine, Department of Medicine, University of California, San Francisco, San Francisco, CA, USA Cardiovascular Research Institute, University of California, San Francisco, San Francisco, CA, USA.	TRUE
Eran	Mick	eran.mick@ucsf.edu	Division of Infectious Diseases, University of California, San Francisco, CA, USA. Chan Zuckerberg Biohub, University of California San Francisco, San Francisco, California, USA.	TRUE					Yes
Jeff	Milush	Jeffrey.Milush@ucsf.edu	Core Immunology Laboratory. Division of Experimental Medicine, University of California San Francisco, California, USA.	TRUE	Specimen Processing
Priscila	Muñoz-Sandoval	Priscila.MunozSandoval@ucsf.edu	Sandler Asthma Basic Research Center, Department of Microbiology & Immunology, University of California San Francisco, San Francisco, CA, USA.	TRUE		TA Processing		Yes			Yes
Viet	Nguyen	Viet.Nguyen2@ucsf.edu	Division of Pulmonary and Critical Care Medicine, Department of Medicine, Zuckerberg San Francisco General Hospital and Trauma Center, University of California San Francisco. Cardiovascular Research Institute, University of California, San Francisco, San Francisco, CA, USA.	TRUE	Clinical - CRC
Nishita	Nigam	Nishita.Nigam@ucsf.edu	Division of Hospital Medicine, University of California, San Francisco, CA, USA.	TRUE
Anton	Ogorodnikov	anton.ogorodnikov@ucsf.edu	UCSF; Ye Lab	TRUE									Yes
Erica	Oropeza	Erica.Oropeza@ucsf.edu	Helen Diller Family Comprehensive Cancer Center, University of California, San Francisco, CA, USA.	TRUE																Yes
Gabe	Ortiz	Gabriel.Ortiz@ucsf.edu	Department of Medicine, Zuckerberg San Francisco General Hospital and Trauma Center, University of California San Francisco	TRUE	Clinical; Physician Operations
Randy	Parada	Randy.Parada@ucsf.edu	Department of Orofacial Sciences, School of Dentistry, University of California, San Francisco, California.	TRUE		TA Processing
Ravi	Patel	Ravi.Patel2@ucsf.edu	CoLabs (ECVP) Department, University of California, San Francisco, CA, USA Data Science CoLab, University of California, San Francisco, CA, USA Bakar ImmunoX Initiative, University of California, San Francisco, CA, USA	TRUE
Maira	Phelps	maira.phelps@czbiohub.org	Chan Zuckerberg Biohub, University of California San Francisco, San Francisco, California, USA.	TRUE					Yes	Yes
Logan	Pierce	logan.pierce@ucsf.edu	Division of Hospital Medicine, University of California, San Francisco, California.	TRUE	Clinical data
Priya	Prasad	priya.prasad@ucsf.edu	Division of Hospital Medicine, University of California, San Francisco, California.	TRUE	Clinical data
Katie	Raffel	Katie.Raffel@ucsf.edu	Division of Hospital Medicine, University of California, San Francisco, CA, USA.	TRUE	Clinical; Physician Operations
Jayant	Rajan	Jayant.Rajan@ucsf.edu	UCSF; DeRisi Lab	TRUE											Yes					Yes
Aleks	Rajkovic	Aleks.Rajkovic@ucsf.edu	Department of Pathology, University of California San Francisco, San Francisco, California, USA. Department of Obstetrics, Gynecology and Reproductive Sciences, University of California San Francisco, San Francisco, California, USA.	TRUE			Assay - genomics												Yes	Yes
Arjun	Rao	arjunarkal.rao@ucsf.edu	Department of Pathology, University of California, San Francisco, CA, USA Data Science CoLab, University of California, San Francisco, CA, USA Bakar ImmunoX Initiative, University of California, San Francisco, CA, USA	TRUE	Data Management			Yes												Yes
Sadeed	Rashid	Ahmad.Rashid@ucsf.edu	Helen Diller Family Comprehensive Cancer Center, University of California, San Francisco, CA, USA.	TRUE		Blood Processing
Gabriella	Reeder	Gabriella.Reeder@ucsf.edu	Biomedical Sciences Graduate Program, University of California, San Francisco, CA, USA Disease 2 Biology CoLab, University of California, San Francisco, CA, USA Bakar ImmunoX Initiative, University of California, San Francisco, CA, USA	TRUE		TA Processing		Yes
Nicklaus	Rodriguez	Nicklaus.Rodriguez@ucsf.edu	Helen Diller Family Comprehensive Cancer Center, University of California, San Francisco, CA, USA.	TRUE		Blood Processing
Bushra	Samad	bushra.samad@ucsf.edu	Department of Pathology, University of California, San Francisco, CA, USA Data Science CoLab, University of California, San Francisco, CA, USA Bakar ImmunoX Initiative, University of California, San Francisco, CA, USA	TRUE	Data Management
Lekshmi	Santhosh	Lekshmi.Santhosh@ucsf.edu	Division of Pulmonary and Critical Care Medicine, Department of Medicine, University of California San Francisco, San Francisco, California, USA.	TRUE	Physician Operations - Outpatient
Minnie	Sarwal	Minnie.Sarwal@ucsf.edu	UCSF; Sarwal Lab	TRUE													Yes
Diane	Scarlet	diane.scarlet@sfdph.org	UCSF	TRUE	Nurse Champions
Andrew	Schroeder	Andrew.Schroeder@ucsf.edu	Department of Medicine, University of California, San Francisco, California. UCSF CoLabs, University of California San Francisco, San Francisco, CA, USA.	TRUE									Yes	Yes
Mohamed	Seedahmed	mohamed.seedahmed@ucsf.edu	Division of Pulmonary, Critical Care, Allergy and Sleep Medicine, Department of Medicine, University of California, San Francisco, San Francisco, CA, USA Cardiovascular Research Institute, University of California, San Francisco, San Francisco, CA, USA.	TRUE
Harshaan S.	Sekhon	sskhon2014@berkeley.edu	Sandler Asthma Basic Research Center, Department of Microbiology & Immunology, University of California San Francisco, San Francisco, CA, USA.	TRUE							Yes
Cole	Shaw	cole.shaw@ucsf.edu	CoLabs (ECVP) Department, University of California, San Francisco, CA, USA Data Science CoLab, University of California, San Francisco, CA, USA Bakar ImmunoX Initiative, University of California, San Francisco, CA, USA	TRUE	Data Management
Alan	Shen	Alan.Shen@ucsf.edu	Department of Pathology, Department of Anatomy, University of California, San Francisco, CA, USA Disease 2 Biology CoLab, University of California, San Francisco, CA, USA Bakar ImmunoX Initiative, University of California, San Francisco, CA, USA	TRUE		TA Processing		Yes
Yichen	Si	ycsi@umich.edu	Department of Biostatistics, University of Michigan.	TRUE
Austin	Sigman	austin.sigman@ucsf.edu	Division of Pulmonary and Critical Care Medicine, Department of Medicine, University of California San Francisco, San Francisco, California, USA.	TRUE	Clinical data entry
Jonathan	Singer	Jon.Singer@ucsf.edu	Division of Pulmonary, Critical Care, Allergy and Sleep Medicine, Department of Medicine, University of California San Francisco, San Francisco, California, USA.	TRUE	Outpatient Follow Up Working Group
Pratik	Sinha	pratik.sinha@ucsf.edu	Division of Pulmonary and Critical Care Medicine, Department of Medicine, University of California San Francisco, San Francisco, California, USA.	TRUE	Clinical data
	Song	yss@berkeley.edu	Computer Science Division, University of California, Berkeley, Berkeley, CA 94720, USA Department of Statistics, University of California, Berkeley, CA 94720, USA Chan Zuckerberg Biohub, San Francisco, CA, USA	TRUE									Yes
Matthew	Spitzer	Matthew.Spitzer@ucsf.edu	Departments of Otolaryngology and Microbiology & Immunology, Helen Diller Family Comprehensive Cancer Center, Parker Institute for Cancer Immunotherapy, Chan Zuckerberg Biohub, University of California, San Francisco, CA, USA	TRUE	Blood/Cells Working Group	Blood Processing	Assay - WB CyTOF; TA CyTOF
Yang	Sun	Yang.Sun@ucsf.edu	Division of Rheumatology, Department of Medicine, University of California San Francisco, San Francisco, California, USA.	TRUE		TA Processing		Yes					Yes
Sara	Sunshine	Sara.Sunshine@ucsf.edu	UCSF	TRUE		TA Processing
Nicole	Sutter	Nicole.Sutter@ucsf.edu	Division of Pulmonary, Critical Care, Allergy and Sleep Medicine, Department of Medicine, University of California San Francisco, San Francisco, California, USA.	TRUE	Clinical - CRC - Outpatient
Stan	Tamaki	Stanley.Tamaki@ucsf.edu	Flow Cytometry CoLab Departments of Otolaryngology and Microbiology & Immunology, Helen Diller Family Comprehensive Cancer Center, Parker Institute for Cancer Immunotherapy, Chan Zuckerberg Biohub, University of California, San Francisco, CA, USA	TRUE
Kevin	Tang	Kevin.Tang@ucsf.edu	Helen Diller Family Comprehensive Cancer Center, University of California, San Francisco, CA, USA.	TRUE		Blood Processing
Iliana	Tenvooren	Iliana.Tenvooren@ucsf.edu	Departments of Otolaryngology and Microbiology & Immunology, Helen Diller Family Comprehensive Cancer Center, Parker Institute for Cancer Immunotherapy, Chan Zuckerberg Biohub, University of California, San Francisco, CA, USA	TRUE							Yes	Yes
Neeta	Thakur	Neeta.Thakur@ucsf.edu	Department of Medicine, University of California San Francisco, San Francisco, CA, USA.	TRUE	Physician Operations - Outpatient
Jennifer	Tian	Jennifer.Tian@ucsf.edu	Department of Medicine, UCSF, San Francisco, California, USA.	TRUE
Gayelan	Tietje-Ulrich	Gayelan.Tietje-Ulrich@ucsf.edu	Division of Pulmonary, Critical Care, Allergy and Sleep Medicine, Department of Medicine,	TRUE	Clinical - CRC - Outpatient
Luz	Torres Altamirano	Luz.TorresAltamirano@ucsf.edu	Helen Diller Family Comprehensive Cancer Center, University of California, San Francisco, CA, USA.	TRUE		Blood Processing
Alexandra	Tsitsiklis	alexandra.tsitsiklis@berkeley.edu	UCSF; Langlier Lab	TRUE					Yes
Jessica	Tsui	Jessica.Tsui2@ucsf.edu	Department of Pathology, Department of Anatomy, University of California, San Francisco, CA, USA Disease 2 Biology CoLab, University of California, San Francisco, CA, USA Bakar ImmunoX Initiative, University of California, San Francisco, CA, USA	TRUE		TA Processing		Yes
Erden	Tumurbaatar	Erden.Tumurbaatar@ucsf.edu	UCSF, Ye Lab	TRUE	Data Management								Yes
Kathleen	Turner	Kathleen.Turner@ucsf.edu	UCSF	TRUE	Nurse Champions
Monique	van der Wijst	Monique.vanderWijst@ucsf.edu	Department of Genetics, University of Groningen, University Medical Center Groningen, Groningen, The Netherlands. Division of Rheumatology, Department of Medicine, University of California San Francisco, San Francisco, California, USA.	TRUE									Yes
Joshua	Vasquez	Joshua.Vasquez@ucsf.edu	Division of Pulmonary and Critical Care and Division of Experimental Medicine, Department of Medicine, University of California San Francisco, San Francisco, CA, USA.	TRUE	Physician Operations - Outpatient
Kristin	Wang	Kristin.Wang@ucsf.edu	Department of Medicine, UCSF, San Francisco, California, USA.	TRUE
Alyssa	Ward	Alyssa.Ward@ucsf.edu	Division of Rheumatology, Department of Medicine, University of California San Francisco, San Francisco, California, USA.	TRUE	Project Management
Alexander	Whatley	alexander_whatley@berkeley.edu	Computer Science Division, University of California, Berkeley, Berkeley, CA 94720, USA	TRUE									Yes
Andrew	Willmore	Andrew.Willmore@ucsf.edu	Division of Pulmonary and Critical Care Medicine, Department of Medicine, University of California San Francisco, San Francisco, California, USA.	TRUE	Clinical data
Michael	Wilson	Michael.Wilson@ucsf.edu	Weill Institute for Neurosciences, Department of Neurology, University of California, San Francisco.	TRUE	Blood: Serology Working Group	Blood Processing	Assay - serology								Yes
Reese	Withers	Reese.Withers@ucsf.edu	Department is Nursing, Division of Adult Medical-Surgery, Unit 15 Long, University of California, San Francisco, CA, USA	TRUE	Nurse Champions
Tina	Won	Tina.Won@ucsf.edu	UCSF; Benowitz Lab	TRUE														Yes
Kristine	Wong	Kristine.Wong@ucsf.edu	UCSF	TRUE		Blood Processing
Prescott	Woodruff	Prescott.Woodruff@ucsf.edu	Division of Pulmonary, Critical Care, Allergy and Sleep Medicine, Department of Medicine, University of California, San Francisco, San Francisco, CA, USA Cardiovascular Research Institute, University of California, San Francisco, San Francisco, CA, USA.	TRUE	Executive Committee; Airway Specimen Working Group
Bing	Wu	Bing.Wu@ucsf.edu	UCSF	TRUE
Jimmie	Ye	Jimmie.Ye@ucsf.edu	Institute for Human Genetics; Department of Epidemiology and Biostatistics; Institute of Computational Health Sciences; Division of Rheumatology, Department of Medicine, University of California San Francisco, San Francisco, California, USA. Parker Institute for Cancer Immunotherapy, San Francisco, California, USA. Chan Zuckerberg Biohub, San Francisco, California, USA.	TRUE	Blood/Cells Working Group	Blood Processing	Assay - PBMC sc-sequencing
Kimberly	Yee	Kimberly.Yee2@ucsf.edu	Division of Pulmonary and Critical Care Medicine, Department of Medicine, University of California San Francisco, San Francisco, California, USA.	TRUE	Clinical - CRC
Colin	Zamecnik	colin.zamecnik@ucsf.edu	Weill Institute for Neurosciences, Department of Neurology, University of California, San Francisco.	TRUE											Yes
Shoshana	Zha	Shoshana.Zha@ucsf.edu	Division of Pulmonary and Critical Care, Allergy and Sleep Medicine, University of California, San Francisco, San Francisco, CA, USA.	TRUE		TA Processing
Jenny	Zhan	jenny.zhan@ucsf.edu	UCSF; BIOS	TRUE	Clinical data entry
Mingyue	Zhou	Mingyue.Zhou@ucsf.edu	Biospecimen Resource Program, University of California, San Francisco, CA, USA.	TRUE	Data Management
Wandi S.	Zhu	Didi.Zhu@ucsf.edu	Sandler Asthma Basic Research Center, Department of Microbiology & Immunology, University of California San Francisco, San Francisco, CA, USA.	TRUE		TA Processing		Yes
Fengyun	Xu	fengyun.xu@ucsf.edu		TRUE
Imran	Khan	imran.khan@ucsf.edu		TRUE
Judith	Hellman	judith.hellman@ucsf.edu		TRUE
Raphael	Lota	Raphael.Lota@ucsf.edu	Helen Diller Family Comprehensive Cancer Center, University of California, San Francisco, CA, USA.	TRUE	Blood Processing
Pat	Glenn	Pat.Glenn@ucsf.edu	Helen Diller Family Comprehensive Cancer Center, University of California, San Francisco, CA, USA.	TRUE	Blood Processing
Yale	Liu	yale.liu@ucsf.edu		TRUE		TA Processing
Michelle	Yu	Michelle.Yu2@ucsf.edu		TRUE		TA Processing
Juliane	Winkler	Juliane.Winkler@ucsf.edu		TRUE		TA Processing
Sara	Vazquez	sara.vazquez@ucsf.edu	Division of Pulmonary and Critical Care Medicine, Department of Medicine, University of California San Francisco, San Francisco, California, USA.	TRUE
Katherine	Wick	Katherine.Wick@ucsf.edu	Cardiovascular Research Institute, University of California San Francisco, San Francisco, California.	TRUE											Yes
Nitasha	Kumar	Nitasha.Kumar@ucsf.edu	Core Immunology Laboratory. Division of Experimental Medicine, University of California San Francisco, California, USA.	TRUE		TA Processing
Sarah	Doernberg	Sarah.Doernberg@ucsf.edu	*Airway WG projects with Chaz	TRUE
Lusha	Wang	Lusha.Wang@ucsf.edu	*Airway WG projects with Chaz	TRUE
Vaibhav	Upadhyay	Vaibhav.Upadhyay@ucsf.edu	*Airway WG projects with Chaz	TRUE
Arnab	Ghosh	arnab.ghosh@ucsf.edu	Genomics CoLab	TRUE
Zoe	Lyon	zoe.lyon@ucsf.edu	Med student; data entry	FALSE
Efy	Hernandez	efy.hernandez@ucsf.edu	Genomics CoLab	FALSE
Armita	Norouzi	armita.norouzi@ucsf.edu	Genomics CoLab	FALSE
Catherine	Chu	Catherine.Chu@ucsf.edu	Genomics CoLab	FALSE
Annie	Poon	annie.poon@ucsf.edu	Genomics CoLab	FALSE
Cindy	Curiel	cindy.curiel@ucsf.edu		FALSE	Clinical - CRC - Outpatient
Maria	Tercero Paz	Maria.TerceroPaz@ucsf.edu		FALSE	Clinical - CRC - Outpatient
Douglas	Zhang	Douglas.Zhang@ucsf.edu		FALSE	Clinical - CRC - Outpatient

### Sheet: Sheet2
First	Last	Email	Afflilation	Foundational personnel (leadership, clinical, project and data management)
Yumiko	Abe-Jones	Yumiko.Abe-Jones@ucsf.edu	Division of Hospital Medicine, University of California, San Francisco, California.	Clinical Data
K. Mark	Ansel	Mark.Ansel@ucsf.edu	Sandler Asthma Basic Research Center, Department of Microbiology & Immunology, University of California San Francisco, San Francisco, CA, USA.	Airway Specimen Working Group
Saurabh	Asthana	saurabh.asthana@ucsf.edu	Department of Pathology, University of California, San Francisco, CA, USA Data Science CoLab, University of California, San Francisco, CA, USA Bakar ImmunoX Initiative, University of California, San Francisco, CA, USA	Data Management
Alexander	Beagle	alexander.beagle@ucsf.edu	Department of Medicine, University of California, San Francisco, CA, USA.	Clinical data entry
Tanvi	Bhakta	Tanvi.Bhakta@sfdph.org	UCSF	Nurse Champions
Sharvari	Bhide	Sharvari.Bhide@ucsf.edu	Division of Pulmonary and Critical Care Medicine, Department of Medicine, Zuckerberg San Francisco General Hospital and Trauma Center, University of California San Francisco	Clinical - CRC
Cathy	Cai	cathy.cai@ucsf.edu	UCSF; BIOS	Clinical data entry
Saharai	Caldera	saharai.caldera@ucsf.edu	UCSF; Langlier Lab	Assay - TA scRNAseq
Carolyn	Calfee	Carolyn.Calfee@ucsf.edu	Division of Pulmonary and Critical Care Medicine, Department of Medicine, University of California San Francisco, San Francisco, California, USA. Cardiovascular Research Institute, University of California-San Francisco, San Francisco, CA, USA.	Executive Committee; Clinical/ARDS Working Group
Maria	Calvo	Maria.Calvo@ucsf.edu	Division of Pulmonary and Critical Care Medicine, Department of Medicine, Zuckerberg San Francisco General Hospital and Trauma Center, University of California San Francisco	Clinical - CRC
Sidney	Carrillo	Sidney.Carrillo@ucsf.edu	Division of Pulmonary and Critical Care Medicine, Department of Medicine, University of California San Francisco, San Francisco, California, USA.	Project Management
Adithya	Cattamanchi	Adithya.Cattamanchi@ucsf.edu	Division of Pulmonary and Critical Care Medicine, University of California, San Francisco, San Francisco, CA, USA.	Clinical/ARDS Working Group
Suzanna	Chak	Suzanna.Chak@ucsf.edu	Division of Pulmonary and Critical Care Medicine, Department of Medicine, University of California San Francisco, San Francisco, California, USA.	Clinical - CRC
Vincent	Chan	Vincent.Chan@ucsf.edu	UCSF	TA Processing
Nayvin	Chew	Nayvin.Chew@ucsf.edu	Department of Pathology, Department of Anatomy, University of California, San Francisco, CA, USA Disease 2 Biology CoLab, University of California, San Francisco, CA, USA Bakar ImmunoX Initiative, University of California, San Francisco, CA, USA	TA Processing
Stephanie	Christenson	Stephanie.Christenson@ucsf.edu	Division of Pulmonary, Critical Care, Allergy and Sleep, Department of Medicine, University of California, San Francisco, San Francisco, CA 94158, USA.	Airway Specimen Working Group
Zachary	Collins	zachary.collins@ucsf.edu	Department of Pathology, University of California, San Francisco, CA, USA Data Science CoLab, University of California, San Francisco, CA, USA Bakar ImmunoX Initiative, University of California, San Francisco, CA, USA	Data Management
Alexis	Combes	Alexis.Combes@ucsf.edu	Department of Pathology, Department of Anatomy, University of California, San Francisco, CA, USA Disease 2 Biology CoLab, University of California, San Francisco, CA, USA Bakar ImmunoX Initiative, University of California, San Francisco, CA, USA	TA Processing
Tristan	Courau	Tristan.Courau@ucsf.edu	Department of Pathology, Department of Anatomy, University of California, San Francisco, CA, USA Disease 2 Biology CoLab, University of California, San Francisco, CA, USA Bakar ImmunoX Initiative, University of California, San Francisco, CA, USA	TA Processing
Spyros	Darmanis	Darmanis@gene.com	Microchemistry, Proteomics and Lipidomics Department, Genentech Inc., 1 DNA Way, South San Francisco, CA, 94080, USA.	Blood/Cells Working Group
Catherine	DeVoe	catherine.devoe@ucsf.edu	Division of Infectious Diseases, University of California, San Francisco, CA, USA.	Assay - TA scRNAseq
David	Erle	David.Erle@ucsf.edu	Lung Biology Center, University of California, San Francisco, San Francisco, CA, USA Cardiovascular Research Institute, University of California, San Francisco, San Francisco, CA, USA. ImmunoX Initiative, University of California San Francisco, San Francisco, CA, USA. UCSF CoLabs, University of California San Francisco, San Francisco, CA, USA.	Executive Committee; Airway Specimen Working Group
Armond	Esmaili	Armond.Esmaili@ucsf.edu	Division of Hospital Medicine, University of California, San Francisco, CA, USA.	Clinical; Physician Operations
Gabriela K.	Fragiadakis	Gabriela.Fragiadakis@ucsf.edu	Department of Medicine, Division of Rheumatology, University of California, San Francisco, CA 94143, USA CoLabs, University of California, San Francisco, CA 94143, USA Bakar ImmunoX Initiative, University of California, San Francisco, CA 94143, USA	Data Management Lead
Rajani	Ghale	Rajani.Ghale@ucsf.edu	Division of Pulmonary and Critical Care Medicine, Department of Medicine, University of California San Francisco, San Francisco, California, USA.	Clinical - CRC
Jeremy	Giberson	Jeremy.Giberson@ucsf.edu	Division of Pulmonary and Critical Care Medicine, Department of Medicine, Zuckerberg San Francisco General Hospital and Trauma Center, University of California San Francisco	Clinical - CRC
Ana	Gonzalez	Ana.Gonzalez2@ucsf.edu	Division of Pulmonary and Critical Care Medicine, Department of Medicine, Zuckerberg San Francisco General Hospital and Trauma Center, University of California San Francisco.	Clinical - CRC
Paula	Hayakawa Serpa	paula.hayakawaserpa@ucsf.edu	Division of Infectious Diseases, University of California, San Francisco, CA, USA. Chan Zuckerberg Biohub, University of California San Francisco, San Francisco, California, USA.	Assay - TA scRNAseq
Carolyn	Hendrickson	Carolyn.Hendrickson@ucsf.edu	Division of Pulmonary and Critical Care Medicine, Department of Medicine, Zuckerberg San Francisco General Hospital and Trauma Center, University of California San Francisco	Executive Committee; Clinical Operations Lead
Kamir	Hiam	Kamir.Hiam@ucsf.edu	Departments of Otolaryngology and Microbiology & Immunology, Helen Diller Family Comprehensive Cancer Center, Parker Institute for Cancer Immunotherapy, Chan Zuckerberg Biohub, University of California, San Francisco, CA, USA	TA Processing
Kenneth	Hu	Kenneth.Hu@ucsf.edu	Krummel Lab, Department of Pathology, University of California, San Francisco, CA, USA	TA Processing
Billy	Huang	Billy.Huang@ucsf.edu	Department of Orofacial Sciences, School of Dentistry, University of California, San Francisco, California.	TA Processing
Alejandra	Jauregui	Alejandra.Jauregui@ucsf.edu	Division of Pulmonary and Critical Care Medicine, Department of Medicine, University of California San Francisco, San Francisco, California, USA.	Clinical - CRC
Chayse	Jones	Chayse.Jones@ucsf.edu	Division of Pulmonary and Critical Care Medicine, Department of Medicine, University of California San Francisco, San Francisco, California, USA.	Assay - ARDS markers
Norman	Jones	Norman.Jones@ucsf.edu	Core Immunology Laboratory. Division of Experimental Medicine, University of California San Francisco, California, USA.	Specimen Processing
Kirsten	Kangelaris	Kirsten.Kangelaris@ucsf.edu	Division of Hospital Medicine, University of California, San Francisco, CA, USA.	Clinical Operations Lead; Data Management Lead
Matthew	Krummel	Matthew.Krummel@ucsf.edu	Departments of Medicine and Laboratory Medicine, University of California, San Francisco, CA, USA. ImmunoX Initiative, University of California San Francisco, San Francisco, CA, USA.	Executive Committee: Blood/Cells Working Group
Nitasha	Kumar	Nitasha.Kumar@ucsf.edu	Core Immunology Laboratory. Division of Experimental Medicine, University of California San Francisco, California, USA.	TA Processing
Divya	Kushnoor	Divyashree.Kushnoor@ucsf.edu	Department of Pathology, Department of Anatomy, University of California, San Francisco, CA, USA Disease 2 Biology CoLab, University of California, San Francisco, CA, USA Bakar ImmunoX Initiative, University of California, San Francisco, CA, USA	TA Processing
Chaz	Langelier	Chaz.Langelier@ucsf.edu	Division of Infectious Diseases, University of California, San Francisco, CA, USA. Chan Zuckerberg Biohub, University of California San Francisco, San Francisco, California, USA.	Executive Committee; Airway Specimen Working Group; Microbiology Working Group
Tasha	Lea	Tasha.Lea@ucsf.edu	Department of Pathology, University of California, San Francisco, CA, USA.	Data management
Deanna	Lee	Deanna.lee3@ucsf.edu	Division of Pulmonary and Critical Care Medicine, Department of Medicine, Zuckerberg San Francisco General Hospital and Trauma Center, University of California San Francisco. Cardiovascular Research Institute, University of California, San Francisco, San Francisco, CA, USA.	Clinical - CRC
David	Lee	David.Lee2@ucsf.edu	UCSF, Ye Lab	TA Processing
Aleksandra	Leligdowicz	Aleksandra.Leligdowicz@ucsf.edu	Cardiovascular Research Institute, University of California San Francisco, San Francisco, California. Interdepartmental Division of Critical Care Medicine, University of Toronto, Toronto, Ontario, Canada.	Blood: Serology Working Group
Kathleen	Liu	kathleen.liu@ucsf.edu	Division of Nephrology, Department of Medicine, University of California at San Francisco School of Medicine, San Francisco, CA, United States Division of Critical Care Medicine, Department of Anesthesia, University of California at San Francisco School of Medicine, San Francisco, CA, United States.	Clinical; Physician Operations; Urine Working Group
Yale	Liu	yale.liu@ucsf.edu		TA Processing
Salman	Mahboob	Salman.Mahboob@ucsf.edu	Department of Orofacial Sciences, School of Dentistry, University of California, San Francisco, California.	TA Processing
Michael	Matthay	Michael.Matthay@ucsf.edu	Cardiovascular Research Institute, Departments of Medicine and Anesthesia, University of California, San Francisco, CA, USA.	Blood: Serology Working Group
Eran	Mick	eran.mick@ucsf.edu	Division of Infectious Diseases, University of California, San Francisco, CA, USA. Chan Zuckerberg Biohub, University of California San Francisco, San Francisco, California, USA.	Assay - TA scRNAseq
Jeff	Milush	Jeffrey.Milush@ucsf.edu	Core Immunology Laboratory. Division of Experimental Medicine, University of California San Francisco, California, USA.	Specimen Processing
Priscila	Muñoz-Sandoval	Priscila.MunozSandoval@ucsf.edu	Sandler Asthma Basic Research Center, Department of Microbiology & Immunology, University of California San Francisco, San Francisco, CA, USA.	TA Processing
Viet	Nguyen	Viet.Nguyen2@ucsf.edu	Division of Pulmonary and Critical Care Medicine, Department of Medicine, Zuckerberg San Francisco General Hospital and Trauma Center, University of California San Francisco. Cardiovascular Research Institute, University of California, San Francisco, San Francisco, CA, USA.	Clinical - CRC
Gabe	Ortiz	Gabriel.Ortiz@ucsf.edu	Department of Medicine, Zuckerberg San Francisco General Hospital and Trauma Center, University of California San Francisco	Clinical; Physician Operations
Randy	Parada	Randy.Parada@ucsf.edu	Department of Orofacial Sciences, School of Dentistry, University of California, San Francisco, California.	TA Processing
Maira	Phelps	maira.phelps@czbiohub.org	Chan Zuckerberg Biohub, University of California San Francisco, San Francisco, California, USA.	Assay - TA scRNAseq
Logan	Pierce	logan.pierce@ucsf.edu	Division of Hospital Medicine, University of California, San Francisco, California.	Clinical data
Priya	Prasad	priya.prasad@ucsf.edu	Division of Hospital Medicine, University of California, San Francisco, California.	Clinical data
Arjun	Rao	arjunarkal.rao@ucsf.edu	Department of Pathology, University of California, San Francisco, CA, USA Data Science CoLab, University of California, San Francisco, CA, USA Bakar ImmunoX Initiative, University of California, San Francisco, CA, USA	Data Management
Sadeed	Rashid	Ahmad.Rashid@ucsf.edu	Helen Diller Family Comprehensive Cancer Center, University of California, San Francisco, CA, USA.	Blood Processing
Gabriella	Reeder	Gabriella.Reeder@ucsf.edu	Biomedical Sciences Graduate Program, University of California, San Francisco, CA, USA Disease 2 Biology CoLab, University of California, San Francisco, CA, USA Bakar ImmunoX Initiative, University of California, San Francisco, CA, USA	TA Processing
Nicklaus	Rodriguez	Nicklaus.Rodriguez@ucsf.edu	Helen Diller Family Comprehensive Cancer Center, University of California, San Francisco, CA, USA.	Blood Processing
Bushra	Samad	bushra.samad@ucsf.edu	Department of Pathology, University of California, San Francisco, CA, USA Data Science CoLab, University of California, San Francisco, CA, USA Bakar ImmunoX Initiative, University of California, San Francisco, CA, USA	Data Management
Diane	Scarlet	diane.scarlet@sfdph.org	UCSF	Nurse Champions
Cole	Shaw	cole.shaw@ucsf.edu	CoLabs (ECVP) Department, University of California, San Francisco, CA, USA Data Science CoLab, University of California, San Francisco, CA, USA Bakar ImmunoX Initiative, University of California, San Francisco, CA, USA	Data Management
Alan	Shen	Alan.Shen@ucsf.edu	Department of Pathology, Department of Anatomy, University of California, San Francisco, CA, USA Disease 2 Biology CoLab, University of California, San Francisco, CA, USA Bakar ImmunoX Initiative, University of California, San Francisco, CA, USA	TA Processing
Austin	Sigman	austin.sigman@ucsf.edu	Division of Pulmonary and Critical Care Medicine, Department of Medicine, University of California San Francisco, San Francisco, California, USA.	Clinical data entry
Pratik	Sinha	pratik.sinha@ucsf.edu	Division of Pulmonary and Critical Care Medicine, Department of Medicine, University of California San Francisco, San Francisco, California, USA.	Clinical data
Matthew	Spitzer	Matthew.Spitzer@ucsf.edu	Departments of Otolaryngology and Microbiology & Immunology, Helen Diller Family Comprehensive Cancer Center, Parker Institute for Cancer Immunotherapy, Chan Zuckerberg Biohub, University of California, San Francisco, CA, USA	Blood/Cells Working Group
Yang	Sun	Yang.Sun@ucsf.edu	Division of Rheumatology, Department of Medicine, University of California San Francisco, San Francisco, California, USA.	TA Processing
Sara	Sunshine	Sara.Sunshine@ucsf.edu	UCSF	TA Processing
Kevin	Tang	Kevin.Tang@ucsf.edu	Helen Diller Family Comprehensive Cancer Center, University of California, San Francisco, CA, USA.	Blood Processing
Luz	Torres Altamirano	Luz.TorresAltamirano@ucsf.edu	Helen Diller Family Comprehensive Cancer Center, University of California, San Francisco, CA, USA.	Blood Processing
Alexandra	Tsitsiklis	alexandra.tsitsiklis@berkeley.edu	UCSF; Langlier Lab	Assay - TA scRNAseq
Jessica	Tsui	Jessica.Tsui2@ucsf.edu	Department of Pathology, Department of Anatomy, University of California, San Francisco, CA, USA Disease 2 Biology CoLab, University of California, San Francisco, CA, USA Bakar ImmunoX Initiative, University of California, San Francisco, CA, USA	TA Processing
Erden	Tumurbaatar	Erden.Tumurbaatar@ucsf.edu	UCSF, Ye Lab	Data Management
Kathleen	Turner	Kathleen.Turner@ucsf.edu	UCSF	Nurse Champions
Alyssa	Ward	Alyssa.Ward@ucsf.edu	Division of Rheumatology, Department of Medicine, University of California San Francisco, San Francisco, California, USA.	Project Management
Andrew	Willmore	Andrew.Willmore@ucsf.edu	Division of Pulmonary and Critical Care Medicine, Department of Medicine, University of California San Francisco, San Francisco, California, USA.	Clinical data
Michael	Wilson	Michael.Wilson@ucsf.edu	Weill Institute for Neurosciences, Department of Neurology, University of California, San Francisco.	Blood: Serology Working Group
Juliane	Winkler	Juliane.Winkler@ucsf.edu		TA Processing
Reese	Withers	Reese.Withers@ucsf.edu	Department is Nursing, Division of Adult Medical-Surgery, Unit 15 Long, University of California, San Francisco, CA, USA	Nurse Champions
Kristine	Wong	Kristine.Wong@ucsf.edu	UCSF	Blood Processing
Prescott	Woodruff	Prescott.Woodruff@ucsf.edu	Division of Pulmonary, Critical Care, Allergy and Sleep Medicine, Department of Medicine, University of California, San Francisco, San Francisco, CA, USA Cardiovascular Research Institute, University of California, San Francisco, San Francisco, CA, USA.	Executive Committee; Airway Specimen Working Group
Jimmie	Ye	Jimmie.Ye@ucsf.edu	Institute for Human Genetics; Department of Epidemiology and Biostatistics; Institute of Computational Health Sciences; Division of Rheumatology, Department of Medicine, University of California San Francisco, San Francisco, California, USA. Parker Institute for Cancer Immunotherapy, San Francisco, California, USA. Chan Zuckerberg Biohub, San Francisco, California, USA.	Blood/Cells Working Group
Kimberly	Yee	Kimberly.Yee2@ucsf.edu	Division of Pulmonary and Critical Care Medicine, Department of Medicine, University of California San Francisco, San Francisco, California, USA.	Clinical - CRC
Michelle	Yu	Michelle.Yu2@ucsf.edu		TA Processing
Shoshana	Zha	Shoshana.Zha@ucsf.edu	Division of Pulmonary and Critical Care, Allergy and Sleep Medicine, University of California, San Francisco, San Francisco, CA, USA.	TA Processing
Jenny	Zhan	jenny.zhan@ucsf.edu	UCSF; BIOS	Clinical data entry
Mingyue	Zhou	Mingyue.Zhou@ucsf.edu	Biospecimen Resource Program, University of California, San Francisco, CA, USA.	Data Management
Wandi S.	Zhu	Didi.Zhu@ucsf.edu	Sandler Asthma Basic Research Center, Department of Microbiology & Immunology, University of California San Francisco, San Francisco, CA, USA.	TA Processing
