## Supplementary Table 1 for "COVID-19 ARDS is characterized by a dysregulated host response that differs from cytokine storm and may be modified by dexamethasone"

### Sheet: S1
ID	ARDS group	ARDS etiology	Age	Gender	Race	Hispanic Ethnicity	30-day mortality	LRTI Pathogen	LRTI Type	Intubation Reason	Minimum PF Ratio	RNASeq ID
1001	COVID-ARDS	LRTI	34	F	Caucasian	N	N	SARS-CoV-2	Viral	ARDS	118	COMET1001-4
1002	COVID-ARDS	LRTI	79	M	Other	N	N	SARS-CoV-2	Viral	ARDS	165	COMET1002-2
1043	COVID-ARDS	LRTI	55	F	Asian	N	N	SARS-CoV-2 + Klebsiella	Viral + Bacterial	ARDS	44	COMET1043-1
1053	COVID-ARDS	LRTI	63	F	Other	N	N	SARS-CoV-2	Viral	ARDS	59	COMET1053-1
1059	COVID-ARDS	LRTI	72	M	Other	Y	N	SARS-CoV-2 + Proteus	Viral + Bacterial	ARDS	74	COMET1059-1
1072	COVID-ARDS	LRTI	47	M	Other	N	N	SARS-CoV-2 + Influenza B	Viral + Viral	ARDS	116	COMET1072-1
1077	COVID-ARDS	LRTI	54	M	Other	Y	N	SARS-CoV-2 + HMPV	Viral + Viral	ARDS	68	COMET1077-1
1078	COVID-ARDS	LRTI	43	M	Other	Y	N	SARS-CoV-2	Viral	ARDS	78	COMET1078-2
1089	COVID-ARDS	LRTI	30	F	Other	Y	Y	SARS-CoV-2 + HMPV	Viral + Viral	ARDS	97	COMET1089-2
1094	COVID-ARDS	LRTI	39	F	Other	Y	N	SARS-CoV-2	Viral	ARDS	125	COMET1094-4
1107	COVID-ARDS	LRTI	42	M	Other	Y	N	SARS-CoV-2	Viral	ARDS	62	COMET1107-5
1114	COVID-ARDS	LRTI	82	F	Asian	N	Y	SARS-CoV-2 + Pseudomonas	Viral + Bacterial	ARDS	42	COMET1114-4
1115	COVID-ARDS	LRTI	47	M	Other	Y	N	SARS-CoV-2	Viral	ARDS	73	COMET1115-3
1122	COVID-ARDS	LRTI	75	M	Asian	N	N	SARS-CoV-2	Viral	ARDS	114	COMET1122-2
1145	COVID-ARDS	LRTI	60	M	Other	Y	Y	SARS-CoV-2 + Klebsiella	Viral + Bacterial	ARDS	52	COMET1145-2
203	Other-ARDS	LRTI	64	M	Caucasian	N	Y	S. aureus, K. aerogenes	Bacterial	ARDS	140	MBAL203
211	Other-ARDS	Sepsis	63	M	Asian	N	N		None	ARDS	67	MBAL211
213	Other-ARDS	LRTI	84	M	Caucasian	N	N	Escherichia, Klebsiella	Bacterial	ARDS	132	MBAL213
227	Other-ARDS	Transfusion	79	F	Caucasian	N	N		None	ARDS	92	MBAL227
229	Other-ARDS	Aspiration	61	F	Caucasian	N	N		None	ARDS	66	MBAL229
234	Other-ARDS	Sepsis	68	F	Caucasian	N	Y		None	ARDS	55	MBAL234
251	Other-ARDS	LRTI	54	M	Asian	N	N	Klebsiella	Bacterial	ARDS	71	MBAL251
288	Other-ARDS	LRTI	48	F	Caucasian	N	N	Staphylococcus	Bacterial	ARDS	170	MBAL288
311	Other-ARDS	LRTI	45	M	Asian	N	N	Influenza A + Streptococcus, Staphylococcus	Viral + Bacterial	ARDS	49	MBAL311
314	Other-ARDS	LRTI	54	M	African American	N	N	Staphylococcus	Bacterial	ARDS	61	MBAL314
315	Other-ARDS	LRTI	68	M	Caucasian	N	Y	Influenza A + Streptococcus	Viral + Bacterial	ARDS	197	MBAL315
321	Other-ARDS	LRTI	71	M	Other	N	N	Influenza A	Viral	ARDS	69	MBAL321
334	Other-ARDS	LRTI	44	M	Caucasian	N	N	Staphylococcus	Bacterial	ARDS	97	MBAL334
337	Other-ARDS	LRTI	80	M	Asian	N	Y	HCOV-229E, Streptococcus	Viral + Bacterial	ARDS	100	MBAL337
409	Other-ARDS	LRTI	41	M	Other	Y	N	Staphylococcus	Bacterial	ARDS	169	MBAL409
411	Other-ARDS	Aspiration	62	M	Caucasian	N	Y		None	ARDS	154	MBAL411
413	Other-ARDS	Unknown	36	M	Caucasian	N	N		None	ARDS	142	MBAL413
414	Other-ARDS	Aspiration	63	M	Caucasian	N	Y		None	ARDS	96	MBAL414
458	Other-ARDS	Sepsis	75	M	Caucasian	N	Y		None	ARDS	130	MBAL458
463	Other-ARDS	LRTI	37	M	Caucasian	N	N	Streptococcus	Bacterial	ARDS	67	MBAL463
473	Other-ARDS	Transfusion	45	F	Caucasian	Y	N		None	ARDS	213	MBAL473
479	Other-ARDS	Sepsis	63	F	Other	Y	N		None	ARDS	170	MBAL479
488	Other-ARDS	LRTI	63	F	Caucasian	N	N	No pathogen identified	Unknown	ARDS	126	MBAL488
503	Other-ARDS	LRTI	73	F	Caucasian	N	Y	Rhinovirus	Viral	ARDS	74	MBAL503
524	Other-ARDS	LRTI	34	F	Caucasian	N	N	Influenza A	Viral	ARDS	66	MBAL524
530	Other-ARDS	Aspiration	71	F	African American	N	N		None	ARDS	63	MBAL530
539	Other-ARDS	Aspiration	>89	M	Caucasian	N	Y		None	ARDS	154*	MBAL539
541	Other-ARDS	LRTI	71	F	Caucasian	N	N	No pathogen identified	Unknown	ARDS	70	MBAL541
543	Other-ARDS	LRTI	62	F	Caucasian	N	N	No pathogen identified	Unknown	ARDS	89	MBAL543
551	Other-ARDS	LRTI	21	M	Caucasian	N	N	No pathogen identified	Unknown	ARDS	67	MBAL551
575	Other-ARDS	LRTI	87	M	Caucasian	N	Y	Pseudomonas	Bacterial	ARDS	217	MBAL575
657	Other-ARDS	LRTI	87	M	Caucasian	N	Y	HMPV	Viral	ARDS	253	MBAL657
319	No-ARDS	None	83	F	Other	N	Y		None	Hemorrhagic stroke	362	MBAL319
462	No-ARDS	None	82	M	Asian	N	N		None	Subdural hematoma	176*	MBAL462
477	No-ARDS	None	77	M	Caucasian	N	Y		None	Retroperitoneal bleed	174	MBAL477
555	No-ARDS	None	27	F	Caucasian	N	N		None	Neurosurgical procedure	230	MBAL555
563	No-ARDS	None	62	F	Caucasian	N	N		None	Neurosurgical procedure	380	MBAL563
