## Supplementary Table 3 for "COVID-19 ARDS is characterized by a dysregulated host response that differs from cytokine storm and may be modified by dexamethasone"

### Sheet: S3a - COVID vs OtherARDS
IPA pathway	Z-score	Ratio	P-value	Overlapping genes
PTEN Signaling	-2.12132	0.0662	0.0446684	FGFR4,FOXG1,H2BW2,IGF1R,ITGB2,MAP2K1,NTRK2,NTRK3,YWHAH
PPAR Signaling	-2.12132	0.0857	0.01	IL1R2,IL1RAPL1,IL1RL1,MAP2K1,NFKBIB,NR2F1,PDGFB,PDGFC,RXRA
RhoGDI Signaling	-1.94145	0.0794	0.00223872	ACTB,ACTG1,ARHGAP4,ARHGDIA,ARHGDIB,ARHGEF1,ARPC1B,CDH12,CFL1,GNB2,ITGB2,MSN,MYL6,PAK3,RHOG
Cyclins and Cell Cycle Regulation	-1	0.0494	0.301301	CCND3,CDKN2D,MYT1,PPP2R2C
Activation of IRF by Cytosolic Pattern Recognition Receptors	-1	0.0635	0.169044	IFIH1,IL10,NFKBIB,STAT1
Inhibition of Matrix Metalloproteases	-1	0.103	0.0436516	MMP25,MMP27,MMP9,THBS2
14-3-3-mediated Signaling	1	0.0394	0.439542	H2BW2,MAP2K1,TSC1,TUBA4A,YWHAH
TGF-Œ≤ Signaling	1	0.0417	0.41783	MAP2K1,MAP2K3,MAP2K6,PITX2
Th17 Activation Pathway	1	0.044	0.379315	DEFB115,IL10,IL6R,SOCS3
mTOR Signaling	1	0.0429	0.293089	DDIT4,EIF4A3,FAU,PDGFC,PLD5,PPP2R2C,RHOG,RPS6KA5,TSC1
Chemokine Signaling	1	0.05	0.293089	CAMK2A,CFL1,CXCL12,MAP2K1
BEX2 Signaling Pathway	1	0.0506	0.285759	KLK3,PDGFC,PPP2R2C,TSC1
ERK5 Signaling	1	0.0556	0.232809	MAPK7,RPS6KA5,SGK1,YWHAH
tRNA Splicing	1	0.093	0.0588844	PDE10A,PDE1C,PDE7A,TSEN34
Estrogen Receptor Signaling	1.29099	0.0457	0.157761	CFL1,FOXG1,H2BW2,IGF1R,MAP2K1,MED10,MMP25,MMP27,MMP9,MYL6,NCOA2,PDGFC,PRKACA,TRIM63,UQCRC2
Coronavirus Pathogenesis Pathway	1.34164	0.0333	1	FAU,NFKBIB,NLRP3,PYCARD,STAT1
Endocannabinoid Neuronal Synapse Pathway	1.34164	0.0391	0.446684	CACNA1B,CNR1,MAPK7,PPP3CA,PRKACA
GŒ±12/13 Signaling	1.34164	0.0458	0.292415	ARHGEF1,CDH12,MAP2K1,MAPK7,MYL6,NFKBIB
fMLP Signaling in Neutrophils	1.34164	0.0517	0.207014	ARPC1B,GNB2,MAP2K1,NCF1,NFKBIB,PPP3CA
Melatonin Signaling	1.34164	0.0694	0.100231	CAMK2A,MAP2K1,MAP2K3,MAP2K6,PRKACA
Pancreatic Adenocarcinoma Signaling	1.34164	0.0642	0.0812831	BRCA2,MAP2K1,MMP9,PDGFC,PLD5,RALBP1,STAT1
CD40 Signaling	1.34164	0.0769	0.0707946	MAP2K1,MAP2K3,MAP2K6,MAPKAPK2,NFKBIB
Systemic Lupus Erythematosus In B Cell Signaling Pathway	1.38675	0.0473	0.151356	CCND3,FOXG1,IFIH1,IL10,IL6R,LTB,MAP2K1,OSM,PPP3CA,RASGRP2,STAT1,SYK,TNFSF15
CDK5 Signaling	1.41421	0.0741	0.0323594	EGR1,MAP2K1,MAPK7,NTRK2,PPP1CA,PPP1R1B,PPP2R2C,PRKACA
Corticotropin Releasing Hormone Signaling	1.63299	0.0414	0.377572	CACNA1B,CNR1,GUCY1A2,GUCY2D,MAP2K1,PRKACA
GŒ±q Signaling	1.63299	0.057	0.0933254	ADRA1A,CHRM3,GNB2,MAP2K1,NFKBIB,PLD5,PPP3CA,RGS18,RHOG
Relaxin Signaling	1.63299	0.0667	0.0338844	GNB2,GUCY1A2,GUCY2D,MAP2K1,MMP9,NFKBIB,PDE10A,PDE1C,PDE7A,PRKACA
IGF-1 Signaling	1.63299	0.0769	0.0263027	GRB10,IGF1R,MAP2K1,NEDD4,PRKACA,SOCS3,SRF,YWHAH
Acute Phase Response Signaling	1.66667	0.0611	0.0457088	CEBPB,F8,IL6R,MAP2K1,MAP2K3,MAP2K6,NFKBIB,OSM,RBP7,SAA1,SOCS3
Inhibition of ARE-Mediated mRNA Degradation Pathway	1.66667	0.0738	0.0245471	LTB,MAPK7,MAPKAPK2,PPP2R2C,PRKACA,PSMA8,PSMF1,TNFSF15,YWHAH
Necroptosis Signaling Pathway	1.73205	0.0764	0.00794328	CAMK2A,MLKL,NLRP3,PPP3CA,PYCARD,PYGL,SLC25A3,STAT1,TIMM50,TOMM7,TRPM7,TSPO
Natural Killer Cell Signaling	1.88982	0.0355	0.514044	CFL1,HLA-G,IL18R1,MAP2K1,MAP2K3,PAK3,SYK
Osteoarthritis Pathway	1.88982	0.0364	0.481948	CEBPB,DDIT4,IL1R2,IL1RAPL1,IL1RL1,ITGB2,MMP9,PDGFC
HOTAIR Regulatory Pathway	1.88982	0.0437	0.308319	LAMTOR5,MMP25,MMP27,MMP9,PCDH10,SRF,TWIST1
Synaptic Long Term Potentiation	1.88982	0.0543	0.15417	CAMK2A,GRM3,GRM4,MAP2K1,PPP1CA,PPP3CA,PRKACA
Tec Kinase Signaling	1.88982	0.052	0.140281	ACTB,ACTG1,BLK,BMX,GNB2,ITGB2,PAK3,RHOG,STAT1
STAT3 Pathway	1.88982	0.0963	0.000758578	FGFR4,IGF1R,IL17RA,IL18R1,IL1R2,IL1RL1,IL22RA2,IL6R,MAP2K1,NTRK2,NTRK3,PDGFB,SOCS3
Xenobiotic Metabolism CAR Signaling Pathway	1.94145	0.0688	0.0134896	ALDH2,CHST1,CHST10,CHST13,MAP2K1,MAP2K3,MAP2K6,NDST4,PPP2R2C,RXRA,SOD3,SULT1A1,SULT1B1
Neuroinflammation Signaling Pathway	1.94145	0.0667	0.00363078	CXCL12,GABRA1,GABRA4,GABRB2,GABRG2,GABRG3,GAD2,IL10,IL6R,KLK3,MAPK7,MFGE8,MMP9,NCF1,NLRP3,PPP3CA,PYCARD,SLC6A11,STAT1,SYK
Cdc42 Signaling	2	0.0341	1	ARPC1B,CFL1,HLA-G,ITGB2,MYL6,PAK3
Fc Epsilon RI Signaling	2	0.0342	1	MAP2K1,MAP2K3,MAP2K6,SYK
MSP-RON Signaling In Cancer Cells Pathway	2	0.0299	1	KLK3,MAP2K1,PDGFC,YWHAH
Sphingosine-1-phosphate Signaling	2	0.0342	1	PDGFB,PDGFC,RHOG,S1PR4
Thrombin Signaling	2	0.0288	1	ARHGEF1,CAMK2A,GNB2,MAP2K1,MYL6,RHOG
NGF Signaling	2	0.0351	0.550808	MAP2K1,MAPK7,RHOG,RPS6KA5
Ovarian Cancer Signaling	2	0.036	0.5188	BRCA2,MAP2K1,MMP9,PDGFC,PRKACA
Apelin Cardiomyocyte Signaling Pathway	2	0.0404	0.440555	ATP2A3,CAT,MAPK7,MYL6
VEGF Signaling	2	0.0404	0.440555	ACTB,ACTG1,MAP2K1,PDGFC
CD28 Signaling in T Helper Cells	2	0.0413	0.399025	ARPC1B,MAP2K1,NFKBIB,PPP3CA,SYK
Paxillin Signaling	2	0.0463	0.311172	ACTB,ACTG1,ARF1,ITGB2,PAK3
Thyroid Cancer Signaling	2	0.0506	0.285759	KLK3,MAP2K1,NTRK2,NTRK3
TREM1 Signaling	2	0.0533	0.25527	IL10,IL1RL1,NLRP12,NLRP3
IL-1 Signaling	2	0.0543	0.207491	GNB2,MAP2K3,MAP2K6,NFKBIB,PRKACA
Nur77 Signaling in T Lymphocytes	2	0.0588	0.203704	MAP2K1,MAPK7,PPP3CA,RXRA
Netrin Signaling	2	0.0615	0.18281	CACNA1B,PPP3CA,PRKACA,UNC5D
Unfolded protein response	2	0.0714	0.124738	CEBPB,CEBPD,MBTPS2,PPP1R15A
Rac Signaling	2	0.0579	0.121899	ANK1,ARPC1B,CFL1,ITGB2,MAP2K1,NCF1,PAK3
Neurotrophin/TRK Signaling	2	0.0789	0.0457088	KLK3,MAP2K1,MAP2K3,MAP2K6,NTRK2,NTRK3
Gluconeogenesis I	2	0.154	0.0112202	ALDOA,ENO3,GAPDH,PGK1
Bladder Cancer Signaling	2	0.0928	0.0060256	FGF10,FGF13,MAP2K1,MMP25,MMP27,MMP9,PDGFC,RPS6KA5,THBS1
cAMP-mediated signaling	2	0.0702	0.00549541	CAMK2A,CHRM3,CNR1,GRM3,GRM4,HTR5A,LTB4R,MAP2K1,P2RY14,PDE10A,PDE1C,PDE7A,PPP3CA,PRKACA,RGS14,RGS18
Insulin Secretion Signaling Pathway	2.11058	0.0451	0.216272	CAMK2A,CHRM3,CPE,EIF4A3,FURIN,KCNA4,PDX1,PRKACA,RPS6KA5,SEC11A,STAT1
Integrin Signaling	2.11058	0.061	0.0323594	ACTB,ACTG1,ARF1,ARF5,ARPC1B,ITGB2,MAP2K1,PAK3,PDGFB,PFN1,RHOG,TSPAN7,ZYX
NF-Œ∫B Signaling	2.12132	0.0447	0.271019	FGFR4,IGF1R,IL1R2,MAP2K6,NFKBIB,NTRK2,NTRK3,PRKACA
Nitric Oxide Signaling in the Cardiovascular System	2.12132	0.0808	0.0204174	ATP2A3,GUCY1A2,GUCY2D,KNG1,MAP2K1,PDE1C,PDGFC,PRKACA
Pyridoxal 5'-phosphate Salvage Pathway	2.12132	0.121	0.0018197	GRK6,MAP2K1,MAP2K3,MAP2K6,MAPK7,PAK3,PKN1,SGK1
Opioid Signaling Pathway	2.18282	0.0769	0.000912011	ARRB2,BLK,CACNA1B,CAMK2A,GRK6,MAP2K1,MAP2K3,MAP2K6,MAPK7,PDE1C,PENK,PPP3CA,PRKACA,RGS14,RGS18,RGS19,RPS6KA5,SLC12A5,SRF
eNOS Signaling	2.23607	0.0314	1	CHRM3,GUCY1A2,KNG1,PDGFC,PRKACA
Xenobiotic Metabolism General Signaling Pathway	2.23607	0.035	0.544503	MAP2K1,MAP2K3,MAP2K6,MAPK7,RXRA
EIF2 Signaling	2.23607	0.0402	0.359749	ACTB,EIF4A3,EIF5,FAU,IGF1R,MAP2K1,PPP1CA,PPP1R15A,WARS1
HMGB1 Signaling	2.23607	0.0424	0.336512	LTB,MAP2K1,MAP2K3,MAP2K6,OSM,RHOG,TNFSF15
Calcium Signaling	2.23607	0.0437	0.274789	ATP2A3,CACNA1B,CAMK2A,MYL6,PPP3CA,PRKACA,RCAN1,TNNI1,TPM4
ErbB Signaling	2.23607	0.0532	0.219786	AREG,MAP2K1,MAP2K3,MAP2K6,PAK3
Glioma Signaling	2.23607	0.0545	0.175792	CAMK2A,CDKN2D,IGF1R,MAP2K1,PDGFB,PDGFC
GŒ±s Signaling	2.23607	0.0561	0.160694	CHRM3,CNR1,GNB2,HTR5A,MAP2K1,PRKACA
LPS-stimulated MAPK Signaling	2.23607	0.0602	0.155239	MAP2K1,MAP2K3,MAP2K6,NFKBIB,SRF
FcŒ≥ Receptor-mediated Phagocytosis in Macrophages and Monocytes	2.23607	0.0638	0.103514	ACTB,ACTG1,ARPC1B,NCF1,PLD5,SYK
PAK Signaling	2.23607	0.066	0.0724436	CFL1,ITGB2,MAP2K1,MYL6,PAK3,PDGFB,PDGFC
Sperm Motility	2.23607	0.0807	0.000707946	AATK,BLK,BMX,CATSPER1,FGFR4,GUCY1A2,IGF1R,MAP2K1,MAP2K3,MAP2K6,NPPC,NTRK2,NTRK3,PDE1C,PNPLA3,PRKACA,SYK,TEK
Colorectal Cancer Metastasis Signaling	2.33333	0.0395	0.367282	GNB2,IL6R,MAP2K1,MMP25,MMP27,MMP9,PDGFC,PRKACA,RHOG,STAT1
Role of NFAT in Cardiac Hypertrophy	2.33333	0.0467	0.199986	CACNA1B,CAMK2A,GNB2,IGF1R,MAP2K1,MAP2K3,MAP2K6,PPP3CA,PRKACA,RCAN1
White Adipose Tissue Browning Pathway	2.33333	0.0698	0.0331131	CACNA1B,CEBPB,DIO2,FGFR4,GUCY1A2,LDHA,PRKACA,RUNX1T1,RXRA
GP6 Signaling Pathway	2.33333	0.0756	0.0213796	COL23A1,COL24A1,COL9A1,COL9A2,H2BW2,LAMC3,RASGRP2,RHOG,SYK
Phospholipase C Signaling	2.44949	0.0338	1	ARHGEF1,GNB2,ITGB2,MAP2K1,MYL6,PLD5,PPP3CA,RHOG,SYK
Glioblastoma Multiforme Signaling	2.44949	0.0364	0.498884	IGF1R,MAP2K1,PDGFB,PDGFC,RHOG,TSC1
CXCR4 Signaling	2.44949	0.0419	0.347536	CXCL12,EGR1,GNB2,MAP2K1,MYL6,PAK3,RHOG
PI3K Signaling in B Lymphocytes	2.44949	0.0435	0.334965	BLK,CAMK2A,MAP2K1,NFKBIB,PPP3CA,SYK
Cholecystokinin/Gastrin-mediated Signaling	2.44949	0.0504	0.223357	MAP2K1,MAP2K3,MAP2K6,MAPK7,RHOG,SRF
MSP-RON Signaling In Macrophages Pathway	2.44949	0.0531	0.190985	ARG1,IL10,ITGB2,KLK3,SOCS3,STAT1
Neuropathic Pain Signaling In Dorsal Horn Neurons	2.44949	0.0594	0.132739	CAMK2A,GRM3,GRM4,KCNN2,NTRK2,PRKACA
NRF2-mediated Oxidative Stress Response	2.44949	0.0529	0.115345	ACTB,ACTG1,AOX1,CAT,FKBP5,MAP2K1,MAP2K3,MAP2K6,MAPK7,SOD3
Endocannabinoid Developing Neuron Pathway	2.44949	0.0609	0.1	CNR1,MAP2K1,MAP2K3,MAP2K6,MAPK7,PAX6,PRKACA
Ephrin Receptor Signaling	2.44949	0.0635	0.0295121	ARPC1B,CFL1,CXCL12,EFNA3,EPHA7,EPHB6,GNB2,ITGB2,MAP2K1,PAK3,PDGFB,PDGFC
Dermatan Sulfate Biosynthesis	2.44949	0.102	0.0151356	CHST1,CHST10,CHST13,NDST4,SULT1A1,SULT1B1
Chondroitin Sulfate Biosynthesis	2.44949	0.107	0.0120226	CHST1,CHST10,CHST13,NDST4,SULT1A1,SULT1B1
Chondroitin Sulfate Biosynthesis (Late Stages)	2.44949	0.125	0.0057544	CHST1,CHST10,CHST13,NDST4,SULT1A1,SULT1B1
Dermatan Sulfate Biosynthesis (Late Stages)	2.44949	0.13	0.00457088	CHST1,CHST10,CHST13,NDST4,SULT1A1,SULT1B1
Glycolysis I	2.44949	0.231	0.000204174	ALDOA,ENO3,GAPDH,PGK1,PKLR,TPI1
Synaptic Long Term Depression	2.52982	0.0529	0.115345	CACNA1B,GRID1,GRM3,GRM4,GUCY1A2,GUCY2D,IGF1R,MAP2K1,PNPLA3,PPP2R2C
B Cell Receptor Signaling	2.52982	0.0538	0.106905	CAMK2A,CFL1,EGR1,H2BW2,MAP2K1,MAP2K3,MAP2K6,NFKBIB,PPP3CA,SYK
ILK Signaling	2.52982	0.0632	0.030903	ACTB,ACTG1,CFL1,H2BW2,ITGB2,MAP2K6,MMP9,MYL6,PDGFC,PPP2R2C,RHOG,RPS6KA5
Actin Cytoskeleton Signaling	2.52982	0.0705	0.00524807	ACTB,ACTG1,ARHGEF1,ARPC1B,CFL1,FGF10,FGF13,ITGB2,KNG1,MAP2K1,MSN,MYL6,PAK3,PDGFB,PDGFC,PFN1
Reelin Signaling in Neurons	2.52982	0.0902	0.00316228	ARHGEF1,ARPC1B,BLK,CAMK2A,CFL1,CNR1,DAB1,MAP2K1,MAP2K3,MAP2K6,PAFAH1B2
Salvage Pathways of Pyrimidine Ribonucleotides	2.52982	0.102	0.00194984	CDA,GRK6,MAP2K1,MAP2K3,MAP2K6,MAPK7,PAK3,PKN1,SGK1,UPP1
Heparan Sulfate Biosynthesis	2.64575	0.0886	0.0186209	CHST1,CHST10,CHST13,EXTL3,NDST4,SULT1A1,SULT1B1
Heparan Sulfate Biosynthesis (Late Stages)	2.64575	0.0972	0.0114815	CHST1,CHST10,CHST13,EXTL3,NDST4,SULT1A1,SULT1B1
Regulation of Actin-based Motility by Rho	2.64575	0.0874	0.00891251	ACTB,ARHGDIA,ARPC1B,CFL1,ITGB2,MYL6,PAK3,PFN1,RHOG
Hepatic Fibrosis Signaling Pathway	2.66789	0.0479	0.0977237	CEBPB,CNR1,IL17RA,IL1R2,IL1RAPL1,IL1RL1,ITGB2,MAP2K1,MAP2K3,MAP2K6,MYL6,NCF1,NFKBIB,PDGFB,PDGFC,PRKACA,RHOG,TRPM7
Regulation Of The Epithelial Mesenchymal Transition By Growth Factors Pathway	2.67261	0.0851	0.000776247	CDH12,EGR1,FGF10,FGF13,FGFR4,IL6R,LTB,MAP2K1,MAP2K3,MAP2K6,MMP9,OCLN,PDGFB,PDGFC,TNFSF15,TWIST1
p38 MAPK Signaling	2.7136	0.0932	0.00245471	IL1R2,IL1RAPL1,IL1RL1,MAP2K3,MAP2K6,MAPKAPK2,MAPKAPK3,MAX,RPS6KA5,SRF,STAT1
Superpathway of Inositol Phosphate Compounds	2.82843	0.0402	0.372392	DOT1L,DUSP2,G6PC2,PLPP7,PPP1CA,PPP1R1B,PPP3CA,SOCS3
3-phosphoinositide Biosynthesis	2.82843	0.0482	0.209894	DOT1L,DUSP2,G6PC2,PLPP7,PPP1CA,PPP1R1B,PPP3CA,SOCS3
D-myo-inositol-5-phosphate Metabolism	2.82843	0.051	0.171002	DOT1L,DUSP2,G6PC2,PLPP7,PPP1CA,PPP1R1B,PPP3CA,SOCS3
3-phosphoinositide Degradation	2.82843	0.0513	0.167109	DOT1L,DUSP2,G6PC2,PLPP7,PPP1CA,PPP1R1B,PPP3CA,SOCS3
GNRH Signaling	2.82843	0.052	0.140281	CACNA1B,CAMK2A,EGR1,MAP2K1,MAP2K3,MAP2K6,MAPK7,PAK3,PRKACA
D-myo-inositol (1,4,5,6)-Tetrakisphosphate Biosynthesis	2.82843	0.0563	0.114815	DOT1L,DUSP2,G6PC2,PLPP7,PPP1CA,PPP1R1B,PPP3CA,SOCS3
D-myo-inositol (3,4,5,6)-tetrakisphosphate Biosynthesis	2.82843	0.0563	0.114815	DOT1L,DUSP2,G6PC2,PLPP7,PPP1CA,PPP1R1B,PPP3CA,SOCS3
IL-8 Signaling	2.82843	0.06	0.042658	ARRB2,CCND3,GNB2,ITGB2,MAP2K1,MMP9,NCF1,NFKBIB,PDGFC,PLD5,RHOG,TEK
FGF Signaling	2.82843	0.0952	0.00812831	FGF10,FGF13,FGFR4,MAP2K1,MAP2K3,MAP2K6,MAPKAPK2,RPS6KA5
PFKFB4 Signaling Pathway	2.82843	0.174	0.000151356	HK2,HK3,MAP2K1,MAP2K3,MAP2K6,PRKACA,RPS6KA5,TKT
Tumor Microenvironment Pathway	2.82843	0.102	3.63078e-05	ARG1,CD274,CSF3,CXCL12,FGF10,FGF13,FOXG1,HLA-G,IDO1,IL10,IL6R,MAP2K1,MMP25,MMP27,MMP9,OSM,PDGFB,PDGFC
Xenobiotic Metabolism PXR Signaling Pathway	2.88675	0.0625	0.0331131	ALDH2,CAMK2A,CAT,CHST1,CHST10,CHST13,NDST4,PPP1CA,PRKACA,RXRA,SULT1A1,SULT1B1
IL-6 Signaling	2.88675	0.0952	0.00131826	CEBPB,IL1R2,IL1RAPL1,IL1RL1,IL6R,MAP2K1,MAP2K3,MAP2K6,MAPKAPK2,NFKBIB,SOCS3,SRF
RhoA Signaling	2.88675	0.0976	0.00107152	ACTB,ACTG1,ARHGAP4,ARHGEF1,ARPC1B,CFL1,IGF1R,MSN,MYL6,NEDD4,PFN1,PKN1
Adrenomedullin signaling pathway	3.05085	0.066	0.0186209	ADM,CEBPB,GUCY1A2,GUCY2D,H2BW2,KCNN2,MAP2K1,MAP2K3,MAP2K6,MAPK7,MAX,PRKACA,RXRA
IL-15 Production	3.05085	0.107	0.000263027	AATK,BLK,BMX,FGFR4,IGF1R,MAP2K1,MAP2K3,MAP2K6,NTRK2,NTRK3,STAT1,SYK,TEK
Senescence Pathway	3.20713	0.0509	0.0912011	CAT,CEBPB,MAP2K1,MAP2K3,MAP2K6,MAPK7,MAPKAPK2,MAPKAPK3,PPP1CA,PPP2R2C,PPP3CA,RPS6KA5,SAA1,YPEL3
Leukocyte Extravasation Signaling	3.20713	0.0777	0.00275423	ACTB,ACTG1,ARHGAP4,BMX,CXCL12,CYBA,ICAM3,ITGB2,MMP25,MMP27,MMP9,MSN,MYL6,NCF1,SELPLG
Breast Cancer Regulation by Stathmin1	3.40168	0.0508	0.0213796	ADGRF2,ADGRL3,ADRA1A,ANKHD1/ANKHD1-EIF4EBP3,ARHGEF1,C5AR2,CAMK2A,CCND3,CHRM3,CNR1,CYSLTR1,GNB2,GPR132,GPR176,GPR84,GRM3,GRM4,HTR5A,LGR5,LTB4R,MAP2K1,MMP9,P2RY14,PDGFB,PDGFC,PPP1CA,PPP2R2C,PRKACA,S1PR4,TUBA4A
Signaling by Rho Family GTPases	3.4641	0.0632	0.0141254	ACTB,ACTG1,ARHGEF1,ARPC1B,CDH12,CFL1,GNB2,ITGB2,MAP2K1,MSN,MYL6,NCF1,NEDD4,PAK3,PKN1,RHOG
Cardiac Hypertrophy Signaling	3.60555	0.0583	0.0371535	ADRA1A,GNB2,IGF1R,IL6R,MAP2K1,MAP2K3,MAP2K6,MAPKAPK2,MAPKAPK3,MYL6,PPP3CA,PRKACA,RHOG,SRF
Synaptogenesis Signaling Pathway	3.7097	0.0705	0.0011749	ARPC1B,CACNA1B,CAMK2A,CDH12,CFL1,DAB1,EFNA3,EPHA7,EPHB6,GRM3,GRM4,NRXN2,NTRK2,PRKACA,RASGRP2,STXBP2,SYN1,SYN2,SYT3,THBS1,THBS2,UNC13A
HIF1Œ± Signaling	4	0.078	0.00190546	ADM,CAMK2A,HK2,HK3,IL6R,LDHA,MAP2K1,MAP2K3,MAP2K6,MMP25,MMP27,MMP9,NCF1,PDGFB,PDGFC,PPP3CA
CREB Signaling in Neurons	4.04145	0.0469	0.0588844	ADGRF2,ADGRL3,ADRA1A,C5AR2,CACNA1B,CAMK2A,CHRM3,CNR1,CYSLTR1,FGFR4,GNB2,GPR132,GPR176,GPR84,GRID1,GRM3,GRM4,HTR5A,IGF1R,LGR5,LTB4R,MAP2K1,NTRK2,NTRK3,P2RY14,PDGFB,PRKACA,S1PR4
Cardiac Hypertrophy Signaling (Enhanced)	4.64238	0.0665	0.000234423	ADRA1A,ATP2A3,CAMK2A,FGF10,FGF13,FGFR4,H2BW2,IGF1R,IL17RA,IL18R1,IL1R2,IL1RL1,IL22RA2,IL6R,ITGB2,LTB,MAP2K1,MAP2K3,MAP2K6,MAPK7,MAPKAPK2,MAPKAPK3,OSM,PDE10A,PDE1C,PDE7A,PKN1,PPP3CA,PRKACA,RCAN1,RPS6KA5,SRF,TNFSF15

### Sheet: S3b - COVID vs NoARDS
IPA pathway	Z-score	Ratio	P-value	Overlapping genes
p38 MAPK Signaling	-2.7136	0.11	0.0537032	ATF2,CREB1,EEF2K,FAS,MAP3K7,RPS6KA2,RPS6KA4,STAT1,TAB2,TGFBR1,TIFA,TRADD,TRAF6
Oxidative Phosphorylation	-2.67261	0.128	0.0144544	ATP5F1C,COX7A2L,MT-ATP6,MT-CO1,MT-CO2,NDUFA12,NDUFA4,NDUFB4,NDUFS6,NDUFS8,NDUFV2,UQCR10,UQCRB,UQCRC2
Activation of IRF by Cytosolic Pattern Recognition Receptors	-2.52982	0.159	0.00891251	ATF2,CHUK,DDX58,IFIH1,IFIT2,IKBKG,STAT1,TANK,TBK1,TRAF6
LPS/IL-1 Mediated Inhibition of RXR Function	-2.44949	0.0711	0.443609	ALDH16A1,ALDH2,ALDH3A2,ALDH9A1,APOE,CHST13,FABP4,HS3ST2,MAP3K7,NR5A2,PLTP,RXRA,SULT1A1,SULT1C4,TRAF6,XPO1
Role of PKR in Interferon Induction and Antiviral Response	-2.32379	0.136	0.00549541	ATF2,CASP1,CHUK,DDX58,EIF2AK2,FAS,FCGR1A,HSPA14,HSPA9,IFIH1,IKBKG,MAP3K7,MSR1,STAT1,TAB2,TRAF6
Interferon Signaling	-2.23607	0.139	0.0912011	IFIT3,IFITM3,PSMB8,STAT1,TAP1
GŒ±i Signaling	-1.89737	0.08	0.33037	FFAR3,GNG2,GNG5,LTB4R,NRAS,P2RY14,PRKAR2A,RAP1A,RGS14,SSTR3
TGF-Œ≤ Signaling	-1.88982	0.0729	0.467735	MAP2K1,MAP3K7,NRAS,PMEPA1,RAP1A,TGFBR1,TRAF6
Role of RIG1-like Receptors in Antiviral Innate Immunity	-1.88982	0.159	0.0263027	CHUK,DDX58,IFIH1,IKBKG,TANK,TBK1,TRAF6
NF-Œ∫B Signaling	-1.88562	0.106	0.0323594	AKT1,CHUK,EIF2AK2,FCER1G,IKBKG,MAP3K7,NRAS,PIK3R2,PRKCQ,RAP1A,TAB2,TAB3,TANK,TBK1,TGFBR1,TGFBR3,TRADD,TRAF6,UBE2V1
SAPK/JNK Signaling	-1.66667	0.0882	0.246037	ATF2,FCER1G,GNG2,GNG5,MAP3K7,NRAS,PIK3R2,RAP1A,TRADD
Type I Diabetes Mellitus Signaling	-1.66667	0.108	0.0691831	CHUK,CPE,FAS,FCER1G,GAD2,GZMB,HLA-DOA,IKBKG,MAP3K7,STAT1,TRADD,TRAF6
RhoGDI Signaling	-1.50756	0.0688	0.505825	ARHGAP4,ARHGEF1,CDH8,GNG2,GNG5,MYL10,MYLPF,PAK4,PIP5K1B,PPP1R12C,PRKCA,RHOH,RHOT2
GŒ±s Signaling	-1.41421	0.0748	0.429536	ATF2,CREB1,GNG2,GNG5,MAP2K1,PRKAR2A,PTGER4,RAP1A
cAMP-mediated signaling	-1.38675	0.0614	1	ATF2,CALM1,CREB1,FFAR3,GDPD1,LAMTOR3,LTB4R,MAP2K1,P2RY14,PRKAR2A,PTGER4,RAP1A,RGS14,SSTR3
Role of Pattern Recognition Receptors in Recognition of Bacteria and Viruses	-1.38675	0.104	0.0549541	C1QB,C1QC,CASP1,CLCF1,CLEC6A,CREB1,DDX58,EIF2AK2,IFIH1,PIK3R2,PRKCA,PRKCQ,RIPK2,TNFSF12,TNFSF15,TRAF6
Neuroinflammation Signaling Pathway	-1.34715	0.1	0.0190546	AKT1,APP,ATF2,B2M,BIRC3,BIRC5,BIRC6,CASP1,CCL3,CHUK,CREB1,CSF1R,CXCL10,CYBB,FAS,GABRA1,GABRG2,GAD2,HLA-DOA,IDE,IKBKG,KCNJ6,MAPK7,NFATC4,PIK3R2,STAT1,TBK1,TGFBR1,TGFBR3,TRAF6
Actin Nucleation by ARP-WASP Complex	-1.34164	0.0617	1	NRAS,PPP1R12C,RAP1A,RHOH,RHOT2
Toll-like Receptor Signaling	-1.34164	0.0789	0.402717	CHUK,EIF2AK2,IKBKG,MAP3K7,TAB2,TRAF6
Oncostatin M Signaling	-1.34164	0.116	0.159588	MAP2K1,NRAS,PLAU,RAP1A,STAT1
Necroptosis Signaling Pathway	-1.34164	0.127	0.00436516	AXL,BIRC3,CAPN1,CASP1,CHUK,CYBB,EIF2AK2,FAS,IKBKG,MAP3K7,PPID,SLC25A13,STAT1,TAB2,TIMM8B,TNFRSF10B,TOMM20,TOMM5,TRADD,TRPM7
Protein Kinase A Signaling	-1.29987	0.0877	0.0645654	ANAPC13,ATF2,CALM1,CDKN3,CHUK,CREB1,DUSP22,DUSP3,GDPD1,GNG2,GNG5,H1-1,H1-2,H1-5,KDELR3,MAP2K1,MYL10,MYLPF,NFATC4,PGP,PHKB,PPP1R3C,PRKAR2A,PRKCA,PRKCQ,PTCH2,PTP4A1,PTPN22,PTPN23,PTPRG,PTPRZ1,PXN,RAP1A,TGFBR1,TTN
Ephrin Receptor Signaling	-1.29099	0.0847	0.201837	ABI1,AKT1,ATF2,CREB1,CXCR4,DOK1,EFNA4,GNG2,GNG5,ITSN1,MAP2K1,NRAS,PAK4,PXN,RAP1A,RGS3
Acute Phase Response Signaling	-1.1547	0.0722	0.43451	AKT1,CHUK,FN1,IKBKG,MAP2K1,MAP3K7,NRAS,PIK3R2,PLG,RAP1A,SAA2,TRADD,TRAF6
Ceramide Signaling	-1.13389	0.0795	0.378443	AKT1,MAP2K1,NRAS,PIK3R2,PPP2R5C,RAP1A,S1PR4
Neuroprotective Role of THOP1 in Alzheimer's Disease	-1.13389	0.0776	0.376704	APP,CFD,CREB1,GZMB,HTRA1,HTRA3,IDE,PLG,PRKAR2A
Glioma Invasiveness Signaling	-1.13389	0.0959	0.217771	NRAS,PIK3R2,PLAU,PLG,RAP1A,RHOH,RHOT2
Induction of Apoptosis by HIV1	-1.13389	0.115	0.11324	BIRC3,CHUK,CXCR4,FAS,IKBKG,SLC25A13,TRADD
Sirtuin Signaling Pathway	-1.13389	0.127	0.000141254	AKT1,APP,ATG101,ATG5,ATP5F1C,BPGM,ESRRA,GABARAPL2,GABPB1,H1-1,H1-2,H1-5,H4C11,HIF1A,MAP1LC3B,MAPK7,MT-ATP6,NBN,NDUFA12,NDUFA4,NDUFB4,NDUFS6,NDUFS8,NDUFV2,PFKM,POLR2F,PPID,PRKDC,SMARCA5,STK11,SUV39H1,TIMM8B,TOMM20,TOMM5,TRIM28,UQCRC2,WRN
Estrogen Receptor Signaling	-1.09545	0.0915	0.0524807	AKT1,ATF2,ATP5F1C,CACNA1D,CACNA1E,CREB1,GNG2,GNG5,HIF1A,MAP2K1,MED1,MED13,MED16,MMP25,MMP7,MPRIP,MT-ATP6,MYL10,MYLPF,NCOA3,NRAS,PIK3R2,POLR2B,PRKAR2A,PRKCA,PRKCQ,PRKDC,RAP1A,TBL1XR1,UQCRC2
Dendritic Cell Maturation	-1.06904	0.0815	0.254683	AKT1,ATF2,B2M,CD58,CD83,CHUK,COL1A2,CREB1,FCER1G,FCGR1A,HLA-DOA,IKBKG,PIK3R2,STAT1,TRAF6
TREM1 Signaling	-1	0.0533	1	AKT1,CASP1,CCL3,CD83
Retinoic acid Mediated Apoptosis Signaling	-1	0.0833	0.376704	PARP14,PARP9,RXRA,TNFRSF10B,TNKS2
MSP-RON Signaling In Macrophages Pathway	-1	0.0796	0.347536	ATF2,CHUK,CREB1,HLA-DOA,IKBKG,NRAS,PIK3R2,RAP1A,STAT1
BAG2 Signaling Pathway	-1	0.093	0.326588	CHRNA7,HSPA14,HSPA9,PSME1
Coagulation System	-1	0.114	0.206063	PLAU,PLG,PROS1,THBD
iNOS Signaling	-1	0.111	0.18239	CALM1,CHUK,IKBKG,STAT1,TRAF6
Notch Signaling	-1	0.135	0.1	CNTN1,DLL4,MAML2,MFNG,RFNG
Hypoxia Signaling in the Cardiovascular System	-1	0.176	0.00120226	AKT1,ATF2,BIRC6,CDC34,CREB1,HIF1A,UBE2A,UBE2B,UBE2E1,UBE2K,UBE2L6,UBE2Q1,UBE2V1
IL-7 Signaling Pathway	1	0.0513	1	AKT1,CCND3,PIK3R2,STAT1
Netrin Signaling	1	0.0615	1	CACNA1D,CACNA1E,NFATC4,PRKAR2A
Nicotine Degradation II	1	0.0615	1	CYP1A1,CYP4B1,EXT2,POR
Nicotine Degradation III	1	0.0702	0.53827	CYP1A1,CYP4B1,EXT2,POR
Stearate Biosynthesis I (Animals)	1	0.0816	0.419759	ACOT1,ACOT2,ACOT9,MBOAT7
Triacylglycerol Biosynthesis	1	0.0909	0.341979	GPAT2,MBOAT7,PLPP3,PLPPR2
Estrogen Biosynthesis	1	0.0976	0.295801	AKR1C4,CYP1A1,CYP4B1,POR
PPAR Signaling	1	0.0857	0.272898	CHUK,IKBKG,MAP2K1,MAP3K7,MED1,NRAS,RAP1A,RXRA,TRAF6
Apelin Cardiomyocyte Signaling Pathway	1	0.0909	0.219786	AKT1,ATP2A3,HIF1A,MAPK7,MYL10,MYLPF,PIK3R2,PRKCA,PRKCQ
Xenobiotic Metabolism CAR Signaling Pathway	1	0.0847	0.201837	ALDH16A1,ALDH2,ALDH3A2,ALDH9A1,CHST13,CYP1A1,DNAJC7,HS3ST2,MAP2K1,MED1,PPP2R5C,PRKCA,PRKCQ,RXRA,SULT1A1,SULT1C4
FcŒ≥ Receptor-mediated Phagocytosis in Macrophages and Monocytes	1	0.0957	0.179473	AKT1,FCGR1A,PIK3R2,PLD3,PRKCA,PRKCQ,PXN,RAB11B,VAMP3
Glycolysis I	1	0.154	0.0933254	ALDOB,BPGM,PFKL,PFKM
GŒ±12/13 Signaling	1.06904	0.107	0.0562341	AKT1,ARHGEF1,CDH8,CHUK,IKBKG,LPAR4,MAP2K1,MAPK7,MYL10,MYLPF,NRAS,PIK3R2,PXN,RAP1A
3-phosphoinositide Degradation	1.13389	0.0449	1	DUSP28,NT5C,NUDT14,PPIP5K1,PPP1R12C,PTPN22,PTPN23
Cardiac Œ≤-adrenergic Signaling	1.13389	0.0638	1	ATP2A3,CACNA1D,CACNA1E,GDPD1,GNG2,GNG5,PPP1R3C,PPP2R5C,PRKAR2A
Coronavirus Pathogenesis Pathway	1.13389	0.0533	1	CASP1,CHUK,DDX58,E2F3,STAT1,SUV39H1,TBK1,TGFBR1
D-myo-inositol (1,4,5,6)-Tetrakisphosphate Biosynthesis	1.13389	0.0493	1	DUSP28,NT5C,NUDT14,PPIP5K1,PPP1R12C,PTPN22,PTPN23
D-myo-inositol (3,4,5,6)-tetrakisphosphate Biosynthesis	1.13389	0.0493	1	DUSP28,NT5C,NUDT14,PPIP5K1,PPP1R12C,PTPN22,PTPN23
D-myo-inositol-5-phosphate Metabolism	1.13389	0.0446	1	DUSP28,NT5C,NUDT14,PPIP5K1,PPP1R12C,PTPN22,PTPN23
IGF-1 Signaling	1.13389	0.0673	0.55335	AKT1,MAP2K1,NRAS,PIK3R2,PRKAR2A,PXN,RAP1A
Kinetochore Metaphase Signaling Pathway	1.13389	0.0792	0.367282	ANAPC13,BIRC5,CENPO,ENSA,MAD1L1,PPP1R3C,PPP2R5C,SPDL1
Signaling by Rho Family GTPases	1.1547	0.0553	1	ARHGEF1,CDH8,CYBB,GNG2,GNG5,MAP2K1,MYL10,MYLPF,PAK4,PIK3R2,PIP5K1B,PPP1R12C,RHOH,RHOT2
Integrin Signaling	1.1547	0.0704	0.462381	AKT1,CAPN1,LIMS1,MAP2K1,MPRIP,NRAS,PAK4,PIK3R2,PXN,RAP1A,RHOH,RHOT2,TSPAN4,TSPAN7,TTN
ILK Signaling	1.1547	0.0737	0.399025	AKT1,ATF2,CREB1,FERMT2,FN1,HIF1A,LIMS1,LIMS2,PIK3R2,PPP2R5C,PXN,RHOH,RHOT2,RPS6KA4
Adrenomedullin signaling pathway	1.1547	0.0812	0.250035	AKT1,CALM1,CTH,GUCY2C,HIF1A,MAP2K1,MAPK7,NRAS,NT5C,PIK3R2,PRKAR2A,RAMP3,RAP1A,RXRA,SLC39A7,TTN
Inhibition of ARE-Mediated mRNA Degradation Pathway	1.1547	0.0984	0.118032	AKT1,EDC4,EXOSC1,MAP3K7,MAPK7,PPP2R5C,PRKAR2A,PSME1,TIA1,TNFSF12,TNFSF15,XRN1
Superpathway of Inositol Phosphate Compounds	1.26491	0.0503	1	DUSP28,IP6K2,NT5C,NUDT14,PIK3R2,PIP5K1B,PPIP5K1,PPP1R12C,PTPN22,PTPN23
Wnt/Œ≤-catenin Signaling	1.26491	0.0636	1	AKT1,CSNK1G3,DKK3,FZD7,LRP1,MAP3K7,MMP7,NR5A2,PPP2R5C,TGFBR1,TGFBR3
GŒ±q Signaling	1.29099	0.0949	0.110662	AKT1,CALM1,CHUK,GNG2,GNG5,IKBKG,MAP2K1,NFATC4,PIK3R2,PLD3,PRKCA,PRKCQ,RGS16,RHOH,RHOT2
Xenobiotic Metabolism AHR Signaling Pathway	1.34164	0.0588	1	ALDH16A1,ALDH2,ALDH3A2,ALDH9A1,CYP1A1
Melatonin Signaling	1.34164	0.0694	0.535797	CALM1,MAP2K1,PRKAR2A,PRKCA,PRKCQ
EGF Signaling	1.34164	0.0909	0.30903	AKT1,MAP2K1,PIK3R2,PRKCA,STAT1
UVB-Induced MAPK Signaling	1.34164	0.0962	0.269153	AKT1,MAP2K1,PIK3R2,PRKCA,PRKCQ
Chondroitin Sulfate Biosynthesis (Late Stages)	1.34164	0.104	0.218273	CHST13,CSGALNACT2,HS3ST2,SULT1A1,SULT1C4
GP6 Signaling Pathway	1.50756	0.0924	0.175388	AKT1,CALM1,CERT1,COL1A2,COL7A1,COL9A2,FCER1G,LAMA2,PIK3R2,PRKCA,PRKCQ
Nitric Oxide Signaling in the Cardiovascular System	1.50756	0.111	0.0676083	AKT1,ATP2A3,CACNA1D,CACNA1E,CALM1,GUCY2C,MAP2K1,PIK3R2,PRKAR2A,PRKCA,PRKCQ
IL-15 Production	1.63299	0.0496	1	AATK,AXL,CSF1R,MAP2K1,ROR1,STAT1
Sphingosine-1-phosphate Signaling	1.63299	0.0598	1	AKT1,ASAH1,CASP1,PIK3R2,RHOH,RHOT2,S1PR4
Pancreatic Adenocarcinoma Signaling	1.63299	0.0826	0.309742	AKT1,BIRC5,E2F3,MAP2K1,PIK3R2,PLD3,STAT1,SUV39H1,TGFBR1
LXR/RXR Activation	1.63299	0.0826	0.294442	ABCG4,APOD,APOE,APOL1,HMGCR,MSR1,PLTP,RXRA,SAA2,SCD
Superpathway of Melatonin Degradation	1.63299	0.0923	0.269774	CYP1A1,CYP4B1,EXT2,POR,SULT1A1,SULT1C4
Melatonin Degradation I	1.63299	0.1	0.213796	CYP1A1,CYP4B1,EXT2,POR,SULT1A1,SULT1C4
Dermatan Sulfate Biosynthesis	1.63299	0.102	0.202768	B3GALT6,CHST13,CSGALNACT2,HS3ST2,SULT1A1,SULT1C4
Chondroitin Sulfate Biosynthesis	1.63299	0.107	0.171791	B3GALT6,CHST13,CSGALNACT2,HS3ST2,SULT1A1,SULT1C4
TNFR1 Signaling	1.63299	0.12	0.116681	BIRC3,CHUK,IKBKG,PAK4,TANK,TRADD
3-phosphoinositide Biosynthesis	1.66667	0.0542	1	DUSP28,NT5C,NUDT14,PIK3R2,PIP5K1B,PPIP5K1,PPP1R12C,PTPN22,PTPN23
iCOS-iCOSL Signaling in T Helper Cells	1.66667	0.0901	0.211349	AKT1,CALM1,CD4,CHUK,FCER1G,HLA-DOA,IKBKG,NFATC4,PIK3R2,PRKCQ
CD28 Signaling in T Helper Cells	1.66667	0.0909	0.189234	AKT1,CALM1,CD4,CHUK,FCER1G,HLA-DOA,IKBKG,MAP2K1,NFATC4,PIK3R2,PRKCQ
Apoptosis Signaling	1.73205	0.12	0.0354813	BIRC3,BIRC6,CAPN1,CHUK,FAS,IKBKG,LMNA,MAP2K1,NRAS,PRKCA,PRKCQ,RAP1A
Calcium-induced T Lymphocyte Apoptosis	1.88982	0.121	0.074131	ATP2A3,CALM1,CD4,FCER1G,HLA-DOA,NR4A1,PRKCA,PRKCQ
Dermatan Sulfate Biosynthesis (Late Stages)	2	0.087	0.37325	CHST13,HS3ST2,SULT1A1,SULT1C4
Noradrenaline and Adrenaline Degradation	2	0.114	0.206063	ALDH2,ALDH3A2,ALDH9A1,DHRS4
Ethanol Degradation IV	2	0.174	0.0645654	ACSS3,ALDH2,ALDH3A2,ALDH9A1
Oxidative Ethanol Degradation III	2	0.211	0.0346737	ACSS3,ALDH2,ALDH3A2,ALDH9A1
Reelin Signaling in Neurons	2.12132	0.0738	0.435512	AKT1,APOE,APP,ARHGEF1,LRP8,MAP2K1,PDK4,PIK3R2,RAP1A
NER Pathway	2.13809	0.136	0.00891251	COPS2,COPS4,H4C11,H4C13,H4C3,H4C4,H4C6,H4C8,H4C9,POLE4,POLR2B,POLR2F,RFC3,UVSSA
Heparan Sulfate Biosynthesis (Late Stages)	2.23607	0.0694	0.535797	CHST13,EXT2,HS3ST2,SULT1A1,SULT1C4
Ethanol Degradation II	2.23607	0.156	0.060256	ACSS3,ALDH2,ALDH3A2,ALDH9A1,DHRS4
Dopamine Degradation	2.23607	0.167	0.047863	ALDH2,ALDH3A2,ALDH9A1,SULT1A1,SULT1C4
Heparan Sulfate Biosynthesis	2.44949	0.0759	0.439542	B3GALT6,CHST13,EXT2,HS3ST2,SULT1A1,SULT1C4
PPARŒ±/RXRŒ± Activation	2.5	0.0942	0.0912011	ACAA1,AP2A2,CHUK,GPD2,IKBKG,MAP2K1,MAP3K7,MED1,NCOA3,NRAS,PRKAR2A,PRKCA,RAP1A,RXRA,TGFBR1,TGFBR3,TGS1,TRAF6
Synaptogenesis Signaling Pathway	2.55841	0.0705	0.437522	AKT1,AP1B1,AP2A2,AP2M1,AP2S1,APOE,ATF2,CALM1,CDH8,CREB1,EFNA4,GPAA1,ITSN1,LRP1,LRP8,NECTIN1,NRAS,PIK3R2,PRKAR2A,RAP1A,STXBP3,VAMP3
Serotonin Degradation	2.64575	0.104	0.161808	ALDH2,ALDH3A2,ALDH9A1,DHRS4,EXT2,SULT1A1,SULT1C4
Xenobiotic Metabolism PXR Signaling Pathway	2.66789	0.0885	0.148252	ALDH16A1,ALDH2,ALDH3A2,ALDH9A1,CES1,CHST13,DNAJC7,ESD,HS3ST2,MED1,PPP1R3C,PRKAR2A,PRKCA,PRKCQ,RXRA,SULT1A1,SULT1C4
eNOS Signaling	2.7136	0.0692	0.503501	AKT1,CALM1,CHRNA5,CHRNA7,HSPA14,HSPA9,LPAR4,PIK3R2,PRKAR2A,PRKCA,PRKCQ
