## Supplementary Table 4 for "COVID-19 ARDS is characterized by a dysregulated host response that differs from cytokine storm and may be modified by dexamethasone"

### Sheet: S4
Group	Study ID	Protein	Value (pg/mL)
COVID-ARDS	1038	IL-6	844.232
COVID-ARDS	1038	IL-8	25.3858
COVID-ARDS	1038	sTNF-R1	1134.61
COVID-ARDS	1043	IL-6	201.096
COVID-ARDS	1043	IL-8	18.0462
COVID-ARDS	1043	sTNF-R1	2564.03
COVID-ARDS	1047	IL-6	4.62209
COVID-ARDS	1047	IL-8	16.4302
COVID-ARDS	1047	sTNF-R1	887.72
COVID-ARDS	1050	IL-6	236.586
COVID-ARDS	1050	IL-8	10.1933
COVID-ARDS	1050	sTNF-R1	3612.9
COVID-ARDS	1051	IL-6	107.144
COVID-ARDS	1051	IL-8	38.2088
COVID-ARDS	1051	sTNF-R1	9506.59
COVID-ARDS	1053	IL-6	819.179
COVID-ARDS	1053	IL-8	22.5299
COVID-ARDS	1053	sTNF-R1	2560.53
COVID-ARDS	1055	IL-6	40.2087
COVID-ARDS	1055	IL-8	57.8389
COVID-ARDS	1055	sTNF-R1	4981.05
COVID-ARDS	1089	IL-6	307.635
COVID-ARDS	1089	IL-8	12.1823
COVID-ARDS	1089	sTNF-R1	1662.57
COVID-ARDS	1097	IL-6	69.5565
COVID-ARDS	1097	IL-8	3.33877
COVID-ARDS	1097	sTNF-R1	1737.44
COVID-ARDS	1113	IL-6	131.402
COVID-ARDS	1113	IL-8	7.50314
COVID-ARDS	1113	sTNF-R1	1867.16
COVID-ARDS	1143	IL-6	19.9929
COVID-ARDS	1143	IL-8	4.101
COVID-ARDS	1143	sTNF-R1	5789.02
COVID-ARDS	1154	IL-6	1.48913
COVID-ARDS	1154	IL-8	3.56213
COVID-ARDS	1154	sTNF-R1	578.691
COVID-ARDS	1156	IL-6	1.90759
COVID-ARDS	1156	IL-8	2.4951
COVID-ARDS	1156	sTNF-R1	1654.63
COVID-ARDS	1172	IL-6	46.1367
COVID-ARDS	1172	IL-8	8.49831
COVID-ARDS	1172	sTNF-R1	1618.83
COVID-ARDS	1178	IL-6	NA
COVID-ARDS	1178	IL-8	NA
COVID-ARDS	1178	sTNF-R1	NA
Other_ARDS	203	IL-6	8.43675
Other_ARDS	203	IL-8	2.18735
Other_ARDS	203	sTNF-R1	1242.61
Other_ARDS	211	IL-6	142.989
Other_ARDS	211	IL-8	15.4083
Other_ARDS	211	sTNF-R1	9161.26
Other_ARDS	213	IL-6	456.846
Other_ARDS	213	IL-8	9.3759
Other_ARDS	213	sTNF-R1	1850.42
Other_ARDS	227	IL-6	108.605
Other_ARDS	227	IL-8	39.7702
Other_ARDS	227	sTNF-R1	14162.5
Other_ARDS	235	IL-6	12.426
Other_ARDS	235	IL-8	12.3884
Other_ARDS	235	sTNF-R1	2773.61
Other_ARDS	288	IL-6	275.052
Other_ARDS	288	IL-8	11.8199
Other_ARDS	288	sTNF-R1	2698.65
Other_ARDS	311	IL-6	8838.82
Other_ARDS	311	IL-8	41671.4
Other_ARDS	311	sTNF-R1	9988.87
Other_ARDS	314	IL-6	469.886
Other_ARDS	314	IL-8	121.121
Other_ARDS	314	sTNF-R1	20147.8
Other_ARDS	315	IL-6	11.0811
Other_ARDS	315	IL-8	14.9059
Other_ARDS	315	sTNF-R1	5798.25
Other_ARDS	321	IL-6	71.5746
Other_ARDS	321	IL-8	7.94903
Other_ARDS	321	sTNF-R1	5447.87
Other_ARDS	335	IL-6	120.321
Other_ARDS	335	IL-8	263.589
Other_ARDS	335	sTNF-R1	46431.1
Other_ARDS	392	IL-6	70.9907
Other_ARDS	392	IL-8	8.72463
Other_ARDS	392	sTNF-R1	4471.77
Other_ARDS	400	IL-6	9.01615
Other_ARDS	400	IL-8	19.5218
Other_ARDS	400	sTNF-R1	12740.6
Other_ARDS	402	IL-6	83.9026
Other_ARDS	402	IL-8	30.2483
Other_ARDS	402	sTNF-R1	2512.6
Other_ARDS	409	IL-6	349.356
Other_ARDS	409	IL-8	109.068
Other_ARDS	409	sTNF-R1	5926.16
Other_ARDS	413	IL-6	14.2235
Other_ARDS	413	IL-8	7.94903
Other_ARDS	413	sTNF-R1	3179.84
Other_ARDS	414	IL-6	67.7845
Other_ARDS	414	IL-8	11.3377
Other_ARDS	414	sTNF-R1	1288.5
Other_ARDS	458	IL-6	76.6374
Other_ARDS	458	IL-8	28.0444
Other_ARDS	458	sTNF-R1	6086.84
Other_ARDS	463	IL-6	19.4528
Other_ARDS	463	IL-8	10.0337
Other_ARDS	463	sTNF-R1	939.707
Other_ARDS	473	IL-6	28.9576
Other_ARDS	473	IL-8	9.38428
Other_ARDS	473	sTNF-R1	25726.4
Other_ARDS	479	IL-6	25.4163
Other_ARDS	479	IL-8	16.6125
Other_ARDS	479	sTNF-R1	16395.4
Other_ARDS	488	IL-6	36.0151
Other_ARDS	488	IL-8	5.73424
Other_ARDS	488	sTNF-R1	2894.7
Other_ARDS	503	IL-6	394.144
Other_ARDS	503	IL-8	424.362
Other_ARDS	503	sTNF-R1	25844.1
Other_ARDS	524	IL-6	48.291
Other_ARDS	524	IL-8	24.5039
Other_ARDS	524	sTNF-R1	2830.5
Other_ARDS	530	IL-6	8.23352
Other_ARDS	530	IL-8	4.64285
Other_ARDS	530	sTNF-R1	2073.29
Other_ARDS	539	IL-6	876.339
Other_ARDS	539	IL-8	52.3572
Other_ARDS	539	sTNF-R1	15627
Other_ARDS	540	IL-6	98.095
Other_ARDS	540	IL-8	15.2731
Other_ARDS	540	sTNF-R1	6590.87
Other_ARDS	543	IL-6	15.4958
Other_ARDS	543	IL-8	10.7379
Other_ARDS	543	sTNF-R1	4028.11
Other_ARDS	551	IL-6	138.357
Other_ARDS	551	IL-8	43.3778
Other_ARDS	551	sTNF-R1	4195.06
No-ARDS	319	IL-6	23.8911
No-ARDS	319	IL-8	11.047
No-ARDS	319	sTNF-R1	1730.47
No-ARDS	390	IL-6	4.48984
No-ARDS	390	IL-8	8.72463
No-ARDS	390	sTNF-R1	1025.9
No-ARDS	462	IL-6	14.6075
No-ARDS	462	IL-8	4.9007
No-ARDS	462	sTNF-R1	1406.38
No-ARDS	477	IL-6	71.6454
No-ARDS	477	IL-8	19.2787
No-ARDS	477	sTNF-R1	2360.36
