## Supplementary Table 5 for "COVID-19 ARDS is characterized by a dysregulated host response that differs from cytokine storm and may be modified by dexamethasone"

### Sheet: S5
ID	ARDS group	Alveolar Epithelial Type 1	Alveolar Epithelial Type 2	B cell	Basal	Basophil/ Mast	Ciliated	Club	Dendritic	Goblet	Monocytes/ macrophages	Neutrophil	T cell	Ionocyte
1001	COVID_ARDS	0	0	0.028761	0.00169187	0	0	0.000178274	0	0.0139068	0.633469	0.279762	0.0422313	0
1145	COVID_ARDS	6.95779e-05	0	0.0222236	0	0	0	8.09855e-05	0	0.000534893	0.541703	0.419158	0.0162295	0
1122	COVID_ARDS	0.000687741	0	0.000367858	0.00621069	0.000194047	0.00516942	0.000730172	0.00371077	0.0174711	0.690067	0.266513	0.00887854	0
1115	COVID_ARDS	0	0	0.000571185	0.00028941	6.09455e-05	0	0.0024149	0.00359977	0.00218796	0.701696	0.268571	0.0206086	0
1114	COVID_ARDS	0.00182466	0	0	0.0469328	5.30033e-05	0.106574	0	0.0191414	0.14501	0.386446	0.287486	0.00653091	0
1107	COVID_ARDS	0	0	8.08041e-05	0.00143772	3.87762e-05	0.00496666	0.000975445	0.0201126	0.00807066	0.478784	0.456374	0.0291597	0
1094	COVID_ARDS	0.000934526	0	0.00113079	0.00569486	0.000930677	0.0104616	0.00195201	0.0289562	0.0549275	0.530142	0.332254	0.0326164	0
1089	COVID_ARDS	0.00155611	0	0.0348436	0.028172	0.000486758	0.135855	0	0.00920166	0.0807997	0.386189	0.299022	0.0238737	0
1077	COVID_ARDS	0	0	0.000794282	0.00509035	5.2954e-05	0.00731938	0.000983858	0.00477588	0.0278805	0.564741	0.332147	0.056214	0
1072	COVID_ARDS	0	0	0.00286743	0.0541172	0.000275494	0.250388	0	0.0557655	0.248941	0.339268	0.0416066	0.00677065	0
1059	COVID_ARDS	4.58847e-05	0	0.000149194	0.0702151	0.000193237	0.06893	0	0	0.0606981	0.219384	0.551165	0.0292188	0
1053	COVID_ARDS	0	1.45491e-05	0.000818024	0.000775987	0	0.00144649	0.00398772	0	0.0143395	0.633307	0.308736	0.0365751	0
1043	COVID_ARDS	3.90244e-05	0	0.00503731	0.00382858	0	0.00263493	0.00256551	0	0.0586701	0.58265	0.317247	0.0273276	0
1002	COVID_ARDS	0	0	0.00248703	0.000427303	0.00421602	5.56786e-05	0.000227398	0.00743994	0.000772991	0.634747	0.290533	0.0590945	0
1078	COVID_ARDS	0	0	0.00581425	0.000792052	3.96717e-05	0	0.00154103	0.0163925	0.00882992	0.658835	0.281392	0.0263633	0
414	Other_ARDS	0	0	0.0156041	0.000340286	0.000137908	0	0.000785385	0	0.000509912	0.6237	0.349049	0.00987281	0
458	Other_ARDS	4.59938e-05	0.000583702	0	0.00170114	3.90264e-05	0	0.000713272	0.0013277	0.00747084	0.504742	0.468243	0.0151337	0
463	Other_ARDS	0.00034781	0	0.00242669	6.84346e-05	3.13653e-06	0.000109965	7.16528e-05	0	0.00273697	0.487367	0.480834	0.026035	0
473	Other_ARDS	0	0	0	0	0.000208159	0	0.00653055	0.0174964	0.0120807	0.530516	0.393748	0.0394201	0
479	Other_ARDS	0	0	0.00121928	0	9.2188e-05	0	0.00263492	0.00324007	9.86526e-05	0.527536	0.427746	0.0374325	0
488	Other_ARDS	0.000539804	0.000832334	0	0.0167128	0.000930811	0	0.000706515	0	0.0031077	0.606179	0.348531	0.0224603	0
503	Other_ARDS	0	0.000861437	0.0218179	0.00484772	0.000115968	0.00260191	0.000112736	0.0159379	0.00959431	0.656229	0.25571	0.0321709	0
524	Other_ARDS	0.00161507	0	0.0459861	0.0601145	0	0.019101	0	0.0419855	0.0785614	0.452004	0.147329	0.153303	0
530	Other_ARDS	0	0	0	0.172065	0.000187134	0.00623222	0	0.00467141	0.00741663	0.527941	0.275541	0.00594588	0
539	Other_ARDS	1.37047e-05	4.09658e-05	0.00142009	0.0219325	1.32526e-05	0.0011856	0	0	0.00703334	0.39169	0.543604	0.0330668	0
541	Other_ARDS	0	7.62819e-05	6.26425e-06	0.000830394	2.67983e-05	0.00196752	0.00136316	0	0.0157776	0.349841	0.579531	0.0505801	0
543	Other_ARDS	0	0	0.000391316	0.000369572	0	0	0.00149745	0	0.000120628	0.385101	0.450994	0.161526	0
551	Other_ARDS	0	0.000791842	0.00432394	0.0011662	0.000131201	0.0991868	0.0206058	0.0494168	0.141377	0.482619	0.184515	0.0158671	0
413	Other_ARDS	0	0	0.0112416	0.0546956	0.000257277	0.0178238	0	0.0649669	0.0903284	0.623393	0.130657	0.00663657	0
411	Other_ARDS	0	0	0.0101457	0.000888842	2.63838e-05	0.00305709	0.00201942	0.0776218	0.00713486	0.577139	0.291743	0.0302238	0
234	Other_ARDS	0	0.000189628	0.000329365	0	1.98609e-05	0	0.000150593	0.0093357	0.00394953	0.412661	0.537497	0.0358671	0
337	Other_ARDS	0	0.000985682	0.000458838	0.00104888	0.000180194	0.000615488	0	0.0192326	0.0014427	0.580215	0.349593	0.046228	0
334	Other_ARDS	0.000461354	8.9984e-06	0.00115651	0.000115518	0.00178133	0	0.000850015	0.011839	0.00175804	0.539995	0.402016	0.040019	0
321	Other_ARDS	0.0242468	0	0.312943	0.0295306	0	0	0.0879344	0	0	0.248589	0.1667	0	0.130057
315	Other_ARDS	9.57756e-05	6.11647e-08	0.00014521	0.00140562	0.00117554	0	0.000264865	0.00505425	0.0015972	0.504321	0.418157	0.0677843	0
314	Other_ARDS	0.000532989	5.09849e-06	0.0156266	0.000565688	0.000379307	0	0.00118447	0.00662065	0.00562476	0.58037	0.349042	0.0400485	0
311	Other_ARDS	0.000196554	0.000229995	0.00685124	0.00507778	0	0.00183589	2.2048e-05	0.00316121	0.00619143	0.403986	0.545333	0.0271149	0
288	Other_ARDS	0.00503799	0	0.0516493	0	0	0	0.0507244	0	0	0.314832	0.449653	0.128103	0
251	Other_ARDS	0	0	0.000112707	0.000453953	3.43764e-05	0	0.00131935	0	0.00679456	0.409898	0.546473	0.0349132	0
575	Other_ARDS	0	0	0	0.00118636	1.74068e-05	0.00287356	0	0	0.00896705	0.345387	0.604963	0.0366062	0
229	Other_ARDS	0	0	0	0.0118926	0.000436274	0.208029	0	0.0167311	0.0787213	0.343174	0.321321	0.0196954	0
227	Other_ARDS	0.00017977	0.000562362	0.0001034	0.007054	9.33311e-05	0.00494497	0.00567762	0.00879075	0.0161901	0.539264	0.390905	0.0262348	0
213	Other_ARDS	0	0.000129684	0.000246331	1.15811e-06	2.24485e-05	0	0.00108292	0.00514931	0.00838014	0.367086	0.527751	0.0901508	0
211	Other_ARDS	0	0	0.0209846	0.0040949	0	0	0.016976	0.137037	0.000501885	0.653097	0.136669	0.0306394	0
203	Other_ARDS	0	2.3098e-05	0.000190606	0	5.21354e-05	0	0.000382445	0	0.00278572	0.364473	0.517008	0.115085	0
409	Other_ARDS	0	3.48203e-05	0.0037299	0.00047327	4.13486e-06	0	0.000772969	0	0.00542954	0.367953	0.544613	0.0769897	0
657	Other_ARDS	0	0.00045059	0	0.0238023	0.000263411	0	0	0	0.00332871	0.609351	0.347122	0.0156817	0
563	No_ARDS	0	0.000136287	0.00108944	0.0166388	0	0.0106823	0.000328188	0	0.0393654	0.507978	0.411262	0.0125202	0
555	No_ARDS	0	0.000596517	0	0	0.000118456	0.0175153	0.00229062	0.00299516	0.0745878	0.380728	0.495179	0.0259896	0
477	No_ARDS	0	0.000247989	0	0.0173892	0.000354333	0.0669815	0.00518225	0.0156308	0.0793752	0.490372	0.324411	5.63839e-05	0
462	No_ARDS	3.81496e-05	0.000592061	0	0.0154004	0.000242712	0.0057327	0.00466164	0.00698992	0.0177518	0.669418	0.272412	0.00676055	0
319	No_ARDS	8.82738e-05	0	0	0	0	0.00104672	0.0254692	0.096926	0.00796193	0.75082	0.110015	0.00767314	0
