## Supplementary Table 6 for "COVID-19 ARDS is characterized by a dysregulated host response that differs from cytokine storm and may be modified by dexamethasone"

### Sheet: S6a - COVID vs OtherARDS
Upstream regulator	Z score	P-value	Overlapping genes
filgrastim	4.459	1.48e-05	AOC3,CCND3,CD177,CFAP100,CYSLTR1,DDAH2,DDHD1,EGR3,EPSTI1,FKBP5,GAPDH,GBP5,GPR84,HPGD,IL10,IL18R1,IL1R2,LDHA,LST1,LTB4R,MAP2K6,MMP9,NLRP3,P2RY14,PARP14,PFKFB2,RBP7,RPS6KA5,S100A4,SGK1,SORT1,ST6GALNAC3,STAT1,SULT1B1
dexamethasone	3.98	1.22e-09	ACTB,ACTG1,ADM,ALDH2,ALOX15B,ANGPTL4,AOC3,AREG,ARHGDIA,ARRB2,B3GNT5,BAG1,BCKDK,BMX,BRCA2,CAT,CCL18,CCND3,CD177,CD274,CEBPB,CEBPD,CFAP100,CFD,CFL1,CLIC1,CMTM2,COL9A2,CPE,CPS1,CRISPLD2,CXCL12,CYSLTR1,DDAH2,DDHD1,DDIT4,DHRS7,DIO2,ECHDC3,EGR1,EGR3,EIF5,EPSTI1,FABP4,FBN2,FGF10,FKBP5,FOXG1,FURIN,G6PC2,GAPDH,GBP5,GGT1,GKN1,GPR84,GUK1,HPCAL1,HPGD,ICAM3,IDO1,IER3,IGF1R,IL10,IL16,IL18R1,IL1R2,IL1RL1,IL6R,I…
imatinib	3.353	1	ARID3A,CACNA1B,CD274,CEBPB,CXCL12,IDO1,SLC20A1,STAT1,TADA3
prednisolone	2.929	0.00264	ARG1,BAG1,CAT,CEBPD,DRAM2,FKBP5,IL10,MAP2K1,PGK1,RGS19,SGK1,SOD3,STAT1,TRIM63,TSC22D3,TUBA4A,UVRAG,ZBTB16
fluticasone propionate	2.91	6.8e-07	ADM,ALOX15B,ANGPTL4,DDIT4,FABP4,FCN1,FKBP5,GBP5,HPGD,IL10,IL1R2,LST1,MFGE8,MMP9,RCAN1,SIGLEC10,STAT1,THBS1,TPST1,TSC22D3,WARS1
methotrexate	2.497	0.0853	ACTB,ACTG1,ALDOA,CLN8,CXCL12,ENO3,GAPDH,MAP2K6,MAPKAPK2,OCLN,S100A11,SOCS3,THBS1
docosahexaenoic acid	2.443	0.0189	ARG1,CEBPB,HPGD,IL10,MMP9,PKLR,PNPLA2,RXRA,SAA1,SOCS3,THBS1,THBS2

### Sheet: S6b - COVID vs NoARDS
Upstream regulator	Z-score	P-value	Overlapping genes
dexamethasone	6.224	4.5e-05	AKR1C1/AKR1C2,AKR1C4,AKT1,ALDH2,ALDOB,ANGPTL4,AOC3,APOD,APOE,APP,ARL5B,ASPN,ATN1,ATP6V1B2,ATP6V1C1,B2M,BCKDHA,BCKDK,BCR,BIRC3,BIRC5,BLZF1,BRF1,BSG,C1QB,CAPN1,CARD9,CCL3,CCL4,CCND3,CCR1,CCR2,CCT2,CD48,CD69,CD83,CEACAM1,CEACAM5,CEACAM6,CENPO,CEP63,CES1,CFD,CLC,CLEC11A,CLIC4,COL1A2,COL7A1,COL9A2,CPE,CSF1R,CXCL10,CXCR4,CYBB,CYP1A1,DDHD1,DDX58,DEFA1,DEFA4,DHX9,DLGAP5,DOK1,EGLN3,EIF5,ENPP1,EPB41,EPSTI1…
filgrastim	4.974	2.08e-09	AOC3,ATP6V1C1,B2M,BIRC3,BRF1,CARD9,CCL3,CCL4,CCND3,CCT2,CD48,CD69,CD83,CEACAM1,CEACAM6,CEP63,CLC,CSF1R,CXCL10,CXCR4,CYBB,DDHD1,DDX58,DEFA1,DEFA4,EPSTI1,ETV7,FAM111A,FCER1G,GBP1,GBP3,GBP5,GZMB,HERC5,HSPA9,IFI44,IFIT2,IFIT3,IFIT5,IL4R,ISOC1,KLRF1,LTB4R,LYSMD2,METTL7A,MLXIP,MS4A3,NDUFV2,NR4A1,P2RY14,P2RY2,PARP14,PEX11G,PHF6,PRKAR2A,PSME1,QSOX1,RGS1,RSAD2,SGK1,SLC26A6,SORT1,STAT1,TAGAP,TMEM140,TNFSF12
fluticasone propionate	2.998	0.00181	ANGPTL4,C1QB,CCL8,CD4,CD83,CES1,CXCL10,FABP4,FBLN5,GAPT,GBP5,HLA-DOA,HTRA1,METTL7A,MMP7,PDK4,PLAU,SLAMF1,SLC29A1,STAT1,TAP1,TCN2,WARS1
eicosapentenoic acid	2.648	0.362	ANGPTL4,APOE,CD83,CSF1R,PDK4,PNPLA2,PSMC2,UBE2B
17-alpha-ethinylestradiol	2.639	0.181	APOE,ARRDC3,C1QB,C1QC,CCR1,CCR2,CSF1R,CXCL10,IFI16,IL17RA,SCARB2,SGK1,SLC11A1,SLC4A2
mibolerone	2.545	1	CEACAM1,CLEC11A,CLTA,COL1A2,HYOU1,KLF10,TMED3
etanercept	2.501	0.0203	CD83,CXCL10,CYBB,GZMB,IDO1,STAT1
quercetin	2.402	0.517	ACOT1,BIRC5,CAPN1,CXCL10,CYP1A1,HIF1A,NFE2L1,PLAU,POR,TNFRSF10B
bexarotene	2.326	0.262	AKR1C1/AKR1C2,APOE,APP,ARL6IP5,AXL,CFD,CTH,FABP4,KLF10,MTHFD2,PTOV1,SCD,SIAH2,SLC17A7,SPARC,TPGS1
ST1926	2.297	0.0159	AK2,AP2M1,AP2S1,CCT2,COX7A2L,EIF4A2,PCLAF,PSMA4,PURB,RPL32,SAP18,SNRPG,SP140,SSTR3,TBL1XR1,TIMM8B,TNFRSF10B,UQCRB,UQCRC2
GnRH analog	2.276	0.0133	ATP6V1E1,CACNA1D,CLTA,DDX46,EDC4,ENSA,EXT2,FAS,FBLN5,FCGRT,FN1,GET3,HIF1A,LIMS1,MICU1,NBN,NCOA3,NDUFV2,PDLIM5,PLD3,PSMA6,RAN,SEC22B,SLC7A11,SRRT,SSR1,TAF15,TERF1,TUBGCP2,UBE2V1,UQCRB,UROD,VCP,ZBTB1
fenofibrate	2.185	0.38	ACAA1,ACOT2,ANGPTL4,APP,CSF1R,FABP4,GBE1,HIF1A,ID2,NBN,PCM1,PDK4,PLTP,PNPLA2,POR,PSMA4,SCD,SLCO2B1,TAF5,ZP2
