## Supplementary Table 7 for "COVID-19 ARDS is characterized by a dysregulated host response that differs from cytokine storm and may be modified by dexamethasone"

### Sheet: S7
Group 1	Group 2	Drug	Gene	Expr Log Ratio	Effect
COVID-ARDS	Other-ARDS	dexamethasone	PCSK5	2.828	Regulates
COVID-ARDS	Other-ARDS	dexamethasone	FKBP5	1.935	Upregulates
COVID-ARDS	Other-ARDS	dexamethasone	SLC40A1	1.701	Upregulates
COVID-ARDS	Other-ARDS	dexamethasone	FABP4	1.698	Upregulates
COVID-ARDS	Other-ARDS	dexamethasone	FBN2	1.656	Upregulates
COVID-ARDS	Other-ARDS	dexamethasone	ECHDC3	1.576	Upregulates
COVID-ARDS	Other-ARDS	dexamethasone	ZBTB16	1.544	Upregulates
COVID-ARDS	Other-ARDS	dexamethasone	ANGPTL4	1.474	Upregulates
COVID-ARDS	Other-ARDS	dexamethasone	LTB4R	1.427	Upregulates
COVID-ARDS	Other-ARDS	dexamethasone	THBS1	1.364	Upregulates
COVID-ARDS	Other-ARDS	dexamethasone	CFD	1.351	Upregulates
COVID-ARDS	Other-ARDS	dexamethasone	ZNF467	1.305	Downregulates
COVID-ARDS	Other-ARDS	dexamethasone	CCND3	1.245	Downregulates
COVID-ARDS	Other-ARDS	dexamethasone	COL9A2	1.209	Upregulates
COVID-ARDS	Other-ARDS	dexamethasone	CAT	1.198	Upregulates
COVID-ARDS	Other-ARDS	dexamethasone	ALOX15B	1.171	Upregulates
COVID-ARDS	Other-ARDS	dexamethasone	MAP2K1	1.163	Regulates
COVID-ARDS	Other-ARDS	dexamethasone	RBP7	1.13	Downregulates
COVID-ARDS	Other-ARDS	dexamethasone	IL1R2	1.107	Upregulates
COVID-ARDS	Other-ARDS	dexamethasone	BMX	1.08	Upregulates
COVID-ARDS	Other-ARDS	dexamethasone	EGR1	1.075	Upregulates
COVID-ARDS	Other-ARDS	dexamethasone	SULT1B1	1.074	Upregulates
COVID-ARDS	Other-ARDS	dexamethasone	PYGL	1.055	Regulates
COVID-ARDS	Other-ARDS	dexamethasone	DDIT4	1.046	Upregulates
COVID-ARDS	Other-ARDS	dexamethasone	RPS6KA5	1.016	Downregulates
COVID-ARDS	Other-ARDS	dexamethasone	ICAM3	0.975	Downregulates
COVID-ARDS	Other-ARDS	dexamethasone	CYSLTR1	0.952	Downregulates
COVID-ARDS	Other-ARDS	dexamethasone	SAA1	0.945	Upregulates
COVID-ARDS	Other-ARDS	dexamethasone	FGF10	0.933	Regulates
COVID-ARDS	Other-ARDS	dexamethasone	MFGE8	0.931	Upregulates
COVID-ARDS	Other-ARDS	dexamethasone	CPS1	0.921	Upregulates
COVID-ARDS	Other-ARDS	dexamethasone	PFKFB2	0.889	Upregulates
COVID-ARDS	Other-ARDS	dexamethasone	RETN	0.881	Upregulates
COVID-ARDS	Other-ARDS	dexamethasone	CEBPD	0.872	Upregulates
COVID-ARDS	Other-ARDS	dexamethasone	PAX6	0.855	Regulates
COVID-ARDS	Other-ARDS	dexamethasone	RCAN1	0.854	Upregulates
COVID-ARDS	Other-ARDS	dexamethasone	PCDH9	0.837	Upregulates
COVID-ARDS	Other-ARDS	dexamethasone	OSM	0.831	Downregulates
COVID-ARDS	Other-ARDS	dexamethasone	CMTM2	0.822	Downregulates
COVID-ARDS	Other-ARDS	dexamethasone	LDHA	0.814	Upregulates
COVID-ARDS	Other-ARDS	dexamethasone	SOCS3	0.809	Downregulates
COVID-ARDS	Other-ARDS	dexamethasone	IL10	0.804	Upregulates
COVID-ARDS	Other-ARDS	dexamethasone	ACTG1	0.79	Downregulates
COVID-ARDS	Other-ARDS	dexamethasone	GAPDH	0.752	Upregulates
COVID-ARDS	Other-ARDS	dexamethasone	AOC3	0.752	Downregulates
COVID-ARDS	Other-ARDS	dexamethasone	THBS2	0.742	Regulates
COVID-ARDS	Other-ARDS	dexamethasone	ACTB	0.74	Regulates
COVID-ARDS	Other-ARDS	dexamethasone	HPGD	0.736	Upregulates
COVID-ARDS	Other-ARDS	dexamethasone	G6PC2	0.716	Upregulates
COVID-ARDS	Other-ARDS	dexamethasone	ARHGDIA	0.697	Downregulates
COVID-ARDS	Other-ARDS	dexamethasone	SYK	0.696	Upregulates
COVID-ARDS	Other-ARDS	dexamethasone	IER3	0.668	Downregulates
COVID-ARDS	Other-ARDS	dexamethasone	MMP9	0.654	Downregulates
COVID-ARDS	Other-ARDS	dexamethasone	BAG1	0.653	Downregulates
COVID-ARDS	Other-ARDS	dexamethasone	CFL1	0.652	Regulates
COVID-ARDS	Other-ARDS	dexamethasone	CCL18	0.647	Upregulates
COVID-ARDS	Other-ARDS	dexamethasone	BCKDK	0.643	Downregulates
COVID-ARDS	Other-ARDS	dexamethasone	AREG	0.624	Downregulates
COVID-ARDS	Other-ARDS	dexamethasone	TSC22D3	0.618	Upregulates
COVID-ARDS	Other-ARDS	dexamethasone	IL18R1	0.614	Upregulates
COVID-ARDS	Other-ARDS	dexamethasone	PNPLA2	0.614	Upregulates
COVID-ARDS	Other-ARDS	dexamethasone	TRIM63	0.609	Upregulates
COVID-ARDS	Other-ARDS	dexamethasone	DIO2	0.589	Upregulates
COVID-ARDS	Other-ARDS	dexamethasone	MAPK7	0.587	Regulates
COVID-ARDS	Other-ARDS	dexamethasone	THBD	0.586	Upregulates
COVID-ARDS	Other-ARDS	dexamethasone	CPE	0.583	Upregulates
COVID-ARDS	Other-ARDS	dexamethasone	NPPC	0.574	Upregulates
COVID-ARDS	Other-ARDS	dexamethasone	IL1RL1	0.566	Regulates
COVID-ARDS	Other-ARDS	dexamethasone	NLRP3	0.564	Upregulates
COVID-ARDS	Other-ARDS	dexamethasone	ITPRIP	0.559	Upregulates
COVID-ARDS	Other-ARDS	dexamethasone	ALDH2	0.55	Upregulates
COVID-ARDS	Other-ARDS	dexamethasone	HPCAL1	0.545	Upregulates
COVID-ARDS	Other-ARDS	dexamethasone	S100A4	0.544	Downregulates
COVID-ARDS	Other-ARDS	dexamethasone	GPR84	0.542	Upregulates
COVID-ARDS	Other-ARDS	dexamethasone	SRF	0.541	Upregulates
COVID-ARDS	Other-ARDS	dexamethasone	SLC44A2	0.54	Regulates
COVID-ARDS	Other-ARDS	dexamethasone	IL16	0.526	Regulates
COVID-ARDS	Other-ARDS	dexamethasone	IL6R	0.526	Upregulates
COVID-ARDS	Other-ARDS	dexamethasone	MAP2K6	0.52	Upregulates
COVID-ARDS	Other-ARDS	dexamethasone	DDAH2	0.52	Upregulates
COVID-ARDS	Other-ARDS	dexamethasone	EGR3	0.509	Downregulates
COVID-ARDS	Other-ARDS	dexamethasone	B3GNT5	0.502	Upregulates
COVID-ARDS	Other-ARDS	dexamethasone	CRISPLD2	0.499	Upregulates
COVID-ARDS	Other-ARDS	dexamethasone	CXCL12	0.496	Regulates
COVID-ARDS	Other-ARDS	dexamethasone	PAM	0.496	Upregulates
COVID-ARDS	Other-ARDS	dexamethasone	ST6GALNAC3	0.495	Upregulates
COVID-ARDS	Other-ARDS	dexamethasone	TBXAS1	0.49	Downregulates
COVID-ARDS	Other-ARDS	dexamethasone	LSP1	0.484	Upregulates
COVID-ARDS	Other-ARDS	dexamethasone	GGT1	0.484	Downregulates
COVID-ARDS	Other-ARDS	dexamethasone	TBC1D10B	0.483	Upregulates
COVID-ARDS	Other-ARDS	dexamethasone	CD177	0.474	Upregulates
COVID-ARDS	Other-ARDS	dexamethasone	CEBPB	0.463	Upregulates
COVID-ARDS	Other-ARDS	dexamethasone	LST1	0.461	Downregulates
COVID-ARDS	Other-ARDS	dexamethasone	RXRA	0.46	Upregulates
COVID-ARDS	Other-ARDS	dexamethasone	FOXG1	0.454	Upregulates
COVID-ARDS	Other-ARDS	dexamethasone	ADM	0.453	Upregulates
COVID-ARDS	Other-ARDS	dexamethasone	DHRS7	0.447	Upregulates
COVID-ARDS	Other-ARDS	dexamethasone	LTB	0.445	Downregulates
COVID-ARDS	Other-ARDS	dexamethasone	TWF2	0.444	Regulates
COVID-ARDS	Other-ARDS	dexamethasone	GUK1	0.443	Downregulates
COVID-ARDS	Other-ARDS	dexamethasone	FURIN	0.443	Downregulates
COVID-ARDS	Other-ARDS	dexamethasone	ITGBL1	0.441	Upregulates
COVID-ARDS	Other-ARDS	dexamethasone	ARRB2	0.437	Downregulates
COVID-ARDS	Other-ARDS	dexamethasone	CLIC1	0.436	Regulates
COVID-ARDS	Other-ARDS	dexamethasone	KCNK6	0.436	Upregulates
COVID-ARDS	Other-ARDS	dexamethasone	SORT1	0.42	Upregulates
COVID-ARDS	Other-ARDS	dexamethasone	PPP1CA	0.404	Regulates
COVID-ARDS	Other-ARDS	dexamethasone	IGF1R	0.386	Regulates
COVID-ARDS	Other-ARDS	dexamethasone	PENK	0.306	Upregulates
COVID-ARDS	Other-ARDS	dexamethasone	GKN1	0.281	Downregulates
COVID-ARDS	Other-ARDS	dexamethasone	PDX1	0.256	Downregulates
COVID-ARDS	Other-ARDS	dexamethasone	SMOC2	0.235	Upregulates
COVID-ARDS	Other-ARDS	dexamethasone	EIF5	-0.408	Regulates
COVID-ARDS	Other-ARDS	dexamethasone	PARP14	-0.427	Downregulates
COVID-ARDS	Other-ARDS	dexamethasone	WARS1	-0.437	Downregulates
COVID-ARDS	Other-ARDS	dexamethasone	DDHD1	-0.439	Downregulates
COVID-ARDS	Other-ARDS	dexamethasone	SGK1	-0.472	Upregulates
COVID-ARDS	Other-ARDS	dexamethasone	CD274	-0.514	Upregulates
COVID-ARDS	Other-ARDS	dexamethasone	PIK3IP1	-0.579	Upregulates
COVID-ARDS	Other-ARDS	dexamethasone	IDO1	-0.624	Downregulates
COVID-ARDS	Other-ARDS	dexamethasone	STAT1	-0.625	Downregulates
COVID-ARDS	Other-ARDS	dexamethasone	SNAPC1	-0.628	Downregulates
COVID-ARDS	Other-ARDS	dexamethasone	BRCA2	-0.666	Upregulates
COVID-ARDS	Other-ARDS	dexamethasone	CFAP100	-0.709	Downregulates
COVID-ARDS	Other-ARDS	dexamethasone	UQCRC2	-0.763	Regulates
COVID-ARDS	Other-ARDS	dexamethasone	SPTBN1	-0.775	Downregulates
COVID-ARDS	Other-ARDS	dexamethasone	EPSTI1	-0.793	Downregulates
COVID-ARDS	Other-ARDS	dexamethasone	TRPM7	-0.808	Downregulates
COVID-ARDS	Other-ARDS	dexamethasone	OCLN	-0.905	Downregulates
COVID-ARDS	Other-ARDS	dexamethasone	GBP5	-1.135	Downregulates
COVID-ARDS	Other-ARDS	dexamethasone	P2RY14	-1.622	Downregulates
COVID-ARDS	Other-ARDS	docosahexaenoic acid	ARG1	2.111	Upregulates
COVID-ARDS	Other-ARDS	docosahexaenoic acid	THBS1	1.364	Downregulates
COVID-ARDS	Other-ARDS	docosahexaenoic acid	SAA1	0.945	Upregulates
COVID-ARDS	Other-ARDS	docosahexaenoic acid	SOCS3	0.809	Upregulates
COVID-ARDS	Other-ARDS	docosahexaenoic acid	IL10	0.804	Upregulates
COVID-ARDS	Other-ARDS	docosahexaenoic acid	THBS2	0.742	Downregulates
COVID-ARDS	Other-ARDS	docosahexaenoic acid	HPGD	0.736	Upregulates
COVID-ARDS	Other-ARDS	docosahexaenoic acid	MMP9	0.654	Downregulates
COVID-ARDS	Other-ARDS	docosahexaenoic acid	PNPLA2	0.614	Upregulates
COVID-ARDS	Other-ARDS	docosahexaenoic acid	CEBPB	0.463	Upregulates
COVID-ARDS	Other-ARDS	docosahexaenoic acid	RXRA	0.46	Upregulates
COVID-ARDS	Other-ARDS	docosahexaenoic acid	PKLR	0.385	Downregulates
COVID-ARDS	Other-ARDS	eicosapentenoic acid	ANGPTL4	1.474	Upregulates
COVID-ARDS	Other-ARDS	eicosapentenoic acid	CAT	1.198	Upregulates
COVID-ARDS	Other-ARDS	eicosapentenoic acid	IL1R2	1.107	Downregulates
COVID-ARDS	Other-ARDS	eicosapentenoic acid	CEBPD	0.872	Upregulates
COVID-ARDS	Other-ARDS	eicosapentenoic acid	IL10	0.804	Upregulates
COVID-ARDS	Other-ARDS	eicosapentenoic acid	IMPA2	0.676	Upregulates
COVID-ARDS	Other-ARDS	eicosapentenoic acid	MMP9	0.654	Downregulates
COVID-ARDS	Other-ARDS	eicosapentenoic acid	PNPLA2	0.614	Upregulates
COVID-ARDS	Other-ARDS	eicosapentenoic acid	CEBPB	0.463	Upregulates
COVID-ARDS	Other-ARDS	eicosapentenoic acid	PKLR	0.385	Downregulates
COVID-ARDS	Other-ARDS	etanercept	CXCL12	0.496	Upregulates
COVID-ARDS	Other-ARDS	etanercept	NCF1	0.467	Downregulates
COVID-ARDS	Other-ARDS	etanercept	IDO1	-0.624	Downregulates
COVID-ARDS	Other-ARDS	etanercept	STAT1	-0.625	Downregulates
COVID-ARDS	Other-ARDS	filgrastim	FKBP5	1.935	Upregulates
COVID-ARDS	Other-ARDS	filgrastim	LTB4R	1.427	Upregulates
COVID-ARDS	Other-ARDS	filgrastim	CCND3	1.245	Upregulates
COVID-ARDS	Other-ARDS	filgrastim	RBP7	1.13	Downregulates
COVID-ARDS	Other-ARDS	filgrastim	IL1R2	1.107	Upregulates
COVID-ARDS	Other-ARDS	filgrastim	SULT1B1	1.074	Upregulates
COVID-ARDS	Other-ARDS	filgrastim	RPS6KA5	1.016	Downregulates
COVID-ARDS	Other-ARDS	filgrastim	CYSLTR1	0.952	Downregulates
COVID-ARDS	Other-ARDS	filgrastim	PFKFB2	0.889	Upregulates
COVID-ARDS	Other-ARDS	filgrastim	LDHA	0.814	Upregulates
COVID-ARDS	Other-ARDS	filgrastim	IL10	0.804	Upregulates
COVID-ARDS	Other-ARDS	filgrastim	GAPDH	0.752	Upregulates
COVID-ARDS	Other-ARDS	filgrastim	AOC3	0.752	Downregulates
COVID-ARDS	Other-ARDS	filgrastim	HPGD	0.736	Upregulates
COVID-ARDS	Other-ARDS	filgrastim	MMP9	0.654	Upregulates
COVID-ARDS	Other-ARDS	filgrastim	IL18R1	0.614	Upregulates
COVID-ARDS	Other-ARDS	filgrastim	NLRP3	0.564	Upregulates
COVID-ARDS	Other-ARDS	filgrastim	S100A4	0.544	Downregulates
COVID-ARDS	Other-ARDS	filgrastim	GPR84	0.542	Upregulates
COVID-ARDS	Other-ARDS	filgrastim	MAP2K6	0.52	Upregulates
COVID-ARDS	Other-ARDS	filgrastim	DDAH2	0.52	Upregulates
COVID-ARDS	Other-ARDS	filgrastim	EGR3	0.509	Downregulates
COVID-ARDS	Other-ARDS	filgrastim	ST6GALNAC3	0.495	Upregulates
COVID-ARDS	Other-ARDS	filgrastim	CD177	0.474	Upregulates
COVID-ARDS	Other-ARDS	filgrastim	LST1	0.461	Downregulates
COVID-ARDS	Other-ARDS	filgrastim	SORT1	0.42	Upregulates
COVID-ARDS	Other-ARDS	filgrastim	PARP14	-0.427	Downregulates
COVID-ARDS	Other-ARDS	filgrastim	DDHD1	-0.439	Downregulates
COVID-ARDS	Other-ARDS	filgrastim	SGK1	-0.472	Downregulates
COVID-ARDS	Other-ARDS	filgrastim	STAT1	-0.625	Downregulates
COVID-ARDS	Other-ARDS	filgrastim	CFAP100	-0.709	Downregulates
COVID-ARDS	Other-ARDS	filgrastim	EPSTI1	-0.793	Downregulates
COVID-ARDS	Other-ARDS	filgrastim	GBP5	-1.135	Downregulates
COVID-ARDS	Other-ARDS	filgrastim	P2RY14	-1.622	Downregulates
COVID-ARDS	Other-ARDS	fluocinolone acetonide	FKBP5	1.935	Upregulates
COVID-ARDS	Other-ARDS	fluocinolone acetonide	ZBTB16	1.544	Upregulates
COVID-ARDS	Other-ARDS	fluocinolone acetonide	ANGPTL4	1.474	Upregulates
COVID-ARDS	Other-ARDS	fluocinolone acetonide	SAA1	0.945	Upregulates
COVID-ARDS	Other-ARDS	fluocinolone acetonide	SOCS3	0.809	Downregulates
COVID-ARDS	Other-ARDS	fluocinolone acetonide	LSP1	0.484	Upregulates
COVID-ARDS	Other-ARDS	fluticasone propionate	FKBP5	1.935	Upregulates
COVID-ARDS	Other-ARDS	fluticasone propionate	FABP4	1.698	Upregulates
COVID-ARDS	Other-ARDS	fluticasone propionate	ANGPTL4	1.474	Upregulates
COVID-ARDS	Other-ARDS	fluticasone propionate	THBS1	1.364	Upregulates
COVID-ARDS	Other-ARDS	fluticasone propionate	ALOX15B	1.171	Upregulates
COVID-ARDS	Other-ARDS	fluticasone propionate	IL1R2	1.107	Upregulates
COVID-ARDS	Other-ARDS	fluticasone propionate	DDIT4	1.046	Upregulates
COVID-ARDS	Other-ARDS	fluticasone propionate	MFGE8	0.931	Upregulates
COVID-ARDS	Other-ARDS	fluticasone propionate	RCAN1	0.854	Upregulates
COVID-ARDS	Other-ARDS	fluticasone propionate	IL10	0.804	Upregulates
COVID-ARDS	Other-ARDS	fluticasone propionate	FCN1	0.746	Downregulates
COVID-ARDS	Other-ARDS	fluticasone propionate	HPGD	0.736	Upregulates
COVID-ARDS	Other-ARDS	fluticasone propionate	SIGLEC10	0.722	Upregulates
COVID-ARDS	Other-ARDS	fluticasone propionate	TPST1	0.684	Upregulates
COVID-ARDS	Other-ARDS	fluticasone propionate	MMP9	0.654	Downregulates
COVID-ARDS	Other-ARDS	fluticasone propionate	TSC22D3	0.618	Upregulates
COVID-ARDS	Other-ARDS	fluticasone propionate	LST1	0.461	Downregulates
COVID-ARDS	Other-ARDS	fluticasone propionate	ADM	0.453	Upregulates
COVID-ARDS	Other-ARDS	fluticasone propionate	WARS1	-0.437	Downregulates
COVID-ARDS	Other-ARDS	fluticasone propionate	STAT1	-0.625	Downregulates
COVID-ARDS	Other-ARDS	fluticasone propionate	GBP5	-1.135	Downregulates
COVID-ARDS	Other-ARDS	methotrexate	THBS1	1.364	Upregulates
COVID-ARDS	Other-ARDS	methotrexate	SOCS3	0.809	Upregulates
COVID-ARDS	Other-ARDS	methotrexate	ALDOA	0.796	Regulates
COVID-ARDS	Other-ARDS	methotrexate	ACTG1	0.79	Upregulates
COVID-ARDS	Other-ARDS	methotrexate	GAPDH	0.752	Regulates
COVID-ARDS	Other-ARDS	methotrexate	ACTB	0.74	Upregulates
COVID-ARDS	Other-ARDS	methotrexate	ENO3	0.67	Regulates
COVID-ARDS	Other-ARDS	methotrexate	MAPKAPK2	0.631	Regulates
COVID-ARDS	Other-ARDS	methotrexate	MAP2K6	0.52	Regulates
COVID-ARDS	Other-ARDS	methotrexate	CXCL12	0.496	Upregulates
COVID-ARDS	Other-ARDS	methotrexate	S100A11	0.44	Upregulates
COVID-ARDS	Other-ARDS	methotrexate	CLN8	0.361	Upregulates
COVID-ARDS	Other-ARDS	methotrexate	OCLN	-0.905	Downregulates
COVID-ARDS	Other-ARDS	prednisolone	ARG1	2.111	Regulates
COVID-ARDS	Other-ARDS	prednisolone	FKBP5	1.935	Upregulates
COVID-ARDS	Other-ARDS	prednisolone	ZBTB16	1.544	Upregulates
COVID-ARDS	Other-ARDS	prednisolone	CAT	1.198	Downregulates
COVID-ARDS	Other-ARDS	prednisolone	MAP2K1	1.163	Upregulates
COVID-ARDS	Other-ARDS	prednisolone	SOD3	1.029	Downregulates
COVID-ARDS	Other-ARDS	prednisolone	CEBPD	0.872	Upregulates
COVID-ARDS	Other-ARDS	prednisolone	IL10	0.804	Regulates
COVID-ARDS	Other-ARDS	prednisolone	BAG1	0.653	Downregulates
COVID-ARDS	Other-ARDS	prednisolone	RGS19	0.64	Downregulates
COVID-ARDS	Other-ARDS	prednisolone	TSC22D3	0.618	Upregulates
COVID-ARDS	Other-ARDS	prednisolone	TRIM63	0.609	Upregulates
COVID-ARDS	Other-ARDS	prednisolone	TUBA4A	0.531	Upregulates
COVID-ARDS	Other-ARDS	prednisolone	PGK1	0.466	Upregulates
COVID-ARDS	Other-ARDS	prednisolone	DRAM2	-0.459	Downregulates
COVID-ARDS	Other-ARDS	prednisolone	SGK1	-0.472	Upregulates
COVID-ARDS	Other-ARDS	prednisolone	STAT1	-0.625	Downregulates
COVID-ARDS	Other-ARDS	prednisolone	UVRAG	-0.653	Downregulates
COVID-ARDS	Other-ARDS	triamcinolone acetonide	FKBP5	1.935	Upregulates
COVID-ARDS	Other-ARDS	triamcinolone acetonide	ZBTB16	1.544	Upregulates
COVID-ARDS	Other-ARDS	triamcinolone acetonide	ANGPTL4	1.474	Upregulates
COVID-ARDS	Other-ARDS	triamcinolone acetonide	EGR1	1.075	Downregulates
COVID-ARDS	Other-ARDS	triamcinolone acetonide	SAA1	0.945	Upregulates
COVID-ARDS	Other-ARDS	triamcinolone acetonide	TSC22D3	0.618	Upregulates
COVID-ARDS	Other-ARDS	triamcinolone acetonide	LSP1	0.484	Upregulates
COVID-ARDS	No-ARDS	dexamethasone	COL1A2	3.136	Regulates
COVID-ARDS	No-ARDS	dexamethasone	FABP4	3.117	Upregulates
COVID-ARDS	No-ARDS	dexamethasone	C1QB	2.373	Upregulates
COVID-ARDS	No-ARDS	dexamethasone	COL9A2	2.359	Upregulates
COVID-ARDS	No-ARDS	dexamethasone	PCSK5	2.068	Regulates
COVID-ARDS	No-ARDS	dexamethasone	LAMA2	1.76	Upregulates
COVID-ARDS	No-ARDS	dexamethasone	ZNF343	1.72	Downregulates
COVID-ARDS	No-ARDS	dexamethasone	SDSL	1.568	Upregulates
COVID-ARDS	No-ARDS	dexamethasone	SLC5A1	1.549	Regulates
COVID-ARDS	No-ARDS	dexamethasone	SPR	1.427	Upregulates
COVID-ARDS	No-ARDS	dexamethasone	BIRC5	1.412	Upregulates
COVID-ARDS	No-ARDS	dexamethasone	CFD	1.392	Upregulates
COVID-ARDS	No-ARDS	dexamethasone	ENPP1	1.377	Upregulates
COVID-ARDS	No-ARDS	dexamethasone	PDK4	1.368	Upregulates
COVID-ARDS	No-ARDS	dexamethasone	ROR1	1.342	Upregulates
COVID-ARDS	No-ARDS	dexamethasone	SLCO2B1	1.331	Downregulates
COVID-ARDS	No-ARDS	dexamethasone	MGP	1.233	Upregulates
COVID-ARDS	No-ARDS	dexamethasone	POU2AF1	1.198	Upregulates
COVID-ARDS	No-ARDS	dexamethasone	APOE	1.189	Upregulates
COVID-ARDS	No-ARDS	dexamethasone	CARD9	1.183	Downregulates
COVID-ARDS	No-ARDS	dexamethasone	CES1	1.177	Upregulates
COVID-ARDS	No-ARDS	dexamethasone	FN1	1.152	Upregulates
COVID-ARDS	No-ARDS	dexamethasone	FGF10	1.15	Regulates
COVID-ARDS	No-ARDS	dexamethasone	AOC3	1.144	Downregulates
COVID-ARDS	No-ARDS	dexamethasone	RPS6KA2	1.134	Upregulates
COVID-ARDS	No-ARDS	dexamethasone	TGFBR3	1.122	Upregulates
COVID-ARDS	No-ARDS	dexamethasone	GPR68	1.118	Downregulates
COVID-ARDS	No-ARDS	dexamethasone	TAGLN	1.116	Upregulates
COVID-ARDS	No-ARDS	dexamethasone	AKR1C4	1.113	Downregulates
COVID-ARDS	No-ARDS	dexamethasone	PNPLA2	1.11	Upregulates
COVID-ARDS	No-ARDS	dexamethasone	CLEC11A	1.1	Downregulates
COVID-ARDS	No-ARDS	dexamethasone	RXRA	1.092	Upregulates
COVID-ARDS	No-ARDS	dexamethasone	PLEC	1.075	Regulates
COVID-ARDS	No-ARDS	dexamethasone	LTB4R	1.074	Upregulates
COVID-ARDS	No-ARDS	dexamethasone	CSF1R	1.065	Downregulates
COVID-ARDS	No-ARDS	dexamethasone	PRKAR2A	1.057	Upregulates
COVID-ARDS	No-ARDS	dexamethasone	QSOX1	1.039	Upregulates
COVID-ARDS	No-ARDS	dexamethasone	WT1	1.032	Regulates
COVID-ARDS	No-ARDS	dexamethasone	LRP8	1.027	Upregulates
COVID-ARDS	No-ARDS	dexamethasone	RGN	1.02	Upregulates
COVID-ARDS	No-ARDS	dexamethasone	LRP1	1.004	Upregulates
COVID-ARDS	No-ARDS	dexamethasone	ANGPTL4	0.998	Upregulates
COVID-ARDS	No-ARDS	dexamethasone	TNFSF12	0.997	Downregulates
COVID-ARDS	No-ARDS	dexamethasone	SPARC	0.989	Downregulates
COVID-ARDS	No-ARDS	dexamethasone	PLOD1	0.986	Upregulates
COVID-ARDS	No-ARDS	dexamethasone	MAP2K1	0.986	Regulates
COVID-ARDS	No-ARDS	dexamethasone	ALDOB	0.985	Upregulates
COVID-ARDS	No-ARDS	dexamethasone	AKT1	0.985	Upregulates
COVID-ARDS	No-ARDS	dexamethasone	SLC8B1	0.981	Upregulates
COVID-ARDS	No-ARDS	dexamethasone	COL7A1	0.976	Upregulates
COVID-ARDS	No-ARDS	dexamethasone	BRF1	0.975	Downregulates
COVID-ARDS	No-ARDS	dexamethasone	METTL7A	0.956	Regulates
COVID-ARDS	No-ARDS	dexamethasone	LTBP2	0.952	Upregulates
COVID-ARDS	No-ARDS	dexamethasone	NIPSNAP1	0.944	Downregulates
COVID-ARDS	No-ARDS	dexamethasone	AKR1C1/AKR1C2	0.943	Upregulates
COVID-ARDS	No-ARDS	dexamethasone	PEX11G	0.943	Upregulates
COVID-ARDS	No-ARDS	dexamethasone	CPE	0.934	Upregulates
COVID-ARDS	No-ARDS	dexamethasone	BCR	0.931	Upregulates
COVID-ARDS	No-ARDS	dexamethasone	APOD	0.93	Upregulates
COVID-ARDS	No-ARDS	dexamethasone	ATN1	0.929	Downregulates
COVID-ARDS	No-ARDS	dexamethasone	EGLN3	0.927	Upregulates
COVID-ARDS	No-ARDS	dexamethasone	SH3TC1	0.925	Upregulates
COVID-ARDS	No-ARDS	dexamethasone	VARS1	0.913	Downregulates
COVID-ARDS	No-ARDS	dexamethasone	SCD	0.912	Upregulates
COVID-ARDS	No-ARDS	dexamethasone	DOK1	0.907	Upregulates
COVID-ARDS	No-ARDS	dexamethasone	ILVBL	0.903	Upregulates
COVID-ARDS	No-ARDS	dexamethasone	PRKCA	0.902	Upregulates
COVID-ARDS	No-ARDS	dexamethasone	CCND3	0.874	Downregulates
COVID-ARDS	No-ARDS	dexamethasone	THBD	0.861	Upregulates
COVID-ARDS	No-ARDS	dexamethasone	TNS1	0.852	Upregulates
COVID-ARDS	No-ARDS	dexamethasone	TNFRSF10B	0.851	Upregulates
COVID-ARDS	No-ARDS	dexamethasone	SORT1	0.851	Upregulates
COVID-ARDS	No-ARDS	dexamethasone	NR4A1	0.849	Downregulates
COVID-ARDS	No-ARDS	dexamethasone	MAPK7	0.843	Regulates
COVID-ARDS	No-ARDS	dexamethasone	TRPM6	0.841	Upregulates
COVID-ARDS	No-ARDS	dexamethasone	CAPN1	0.84	Upregulates
COVID-ARDS	No-ARDS	dexamethasone	ALDH2	0.832	Upregulates
COVID-ARDS	No-ARDS	dexamethasone	BSG	0.831	Upregulates
COVID-ARDS	No-ARDS	dexamethasone	SAA2	0.831	Upregulates
COVID-ARDS	No-ARDS	dexamethasone	SLC26A6	0.826	Upregulates
COVID-ARDS	No-ARDS	dexamethasone	MSR1	0.825	Upregulates
COVID-ARDS	No-ARDS	dexamethasone	MLXIP	0.824	Regulates
COVID-ARDS	No-ARDS	dexamethasone	NFE2L1	0.82	Downregulates
COVID-ARDS	No-ARDS	dexamethasone	TBC1D10B	0.814	Upregulates
COVID-ARDS	No-ARDS	dexamethasone	ZNF467	0.801	Downregulates
COVID-ARDS	No-ARDS	dexamethasone	IL4R	0.789	Downregulates
COVID-ARDS	No-ARDS	dexamethasone	BCKDK	0.781	Downregulates
COVID-ARDS	No-ARDS	dexamethasone	PHF6	0.763	Downregulates
COVID-ARDS	No-ARDS	dexamethasone	TERF1	0.751	Upregulates
COVID-ARDS	No-ARDS	dexamethasone	POR	0.75	Upregulates
COVID-ARDS	No-ARDS	dexamethasone	VCP	0.749	Upregulates
COVID-ARDS	No-ARDS	dexamethasone	PSD4	0.735	Upregulates
COVID-ARDS	No-ARDS	dexamethasone	APP	0.725	Upregulates
COVID-ARDS	No-ARDS	dexamethasone	PLOD3	0.709	Upregulates
COVID-ARDS	No-ARDS	dexamethasone	P4HA2	0.696	Upregulates
COVID-ARDS	No-ARDS	dexamethasone	SCARB2	0.681	Downregulates
COVID-ARDS	No-ARDS	dexamethasone	FDX1	0.665	Upregulates
COVID-ARDS	No-ARDS	dexamethasone	UPF1	0.659	Regulates
COVID-ARDS	No-ARDS	dexamethasone	CCT2	-0.614	Downregulates
COVID-ARDS	No-ARDS	dexamethasone	SRSF4	-0.666	Downregulates
COVID-ARDS	No-ARDS	dexamethasone	SERTAD2	-0.734	Downregulates
COVID-ARDS	No-ARDS	dexamethasone	HSPA9	-0.74	Downregulates
COVID-ARDS	No-ARDS	dexamethasone	SCAF11	-0.752	Downregulates
COVID-ARDS	No-ARDS	dexamethasone	LYSMD2	-0.782	Downregulates
COVID-ARDS	No-ARDS	dexamethasone	EPB41	-0.795	Downregulates
COVID-ARDS	No-ARDS	dexamethasone	MT1G	-0.804	Regulates
COVID-ARDS	No-ARDS	dexamethasone	DDHD1	-0.822	Downregulates
COVID-ARDS	No-ARDS	dexamethasone	BIRC3	-0.827	Upregulates
COVID-ARDS	No-ARDS	dexamethasone	EIF5	-0.828	Regulates
COVID-ARDS	No-ARDS	dexamethasone	CLIC4	-0.831	Downregulates
COVID-ARDS	No-ARDS	dexamethasone	PSMA2	-0.836	Upregulates
COVID-ARDS	No-ARDS	dexamethasone	CXCL10	-0.837	Downregulates
COVID-ARDS	No-ARDS	dexamethasone	FCER1G	-0.839	Upregulates
COVID-ARDS	No-ARDS	dexamethasone	FAM111A	-0.843	Downregulates
COVID-ARDS	No-ARDS	dexamethasone	ATP6V1B2	-0.844	Regulates
COVID-ARDS	No-ARDS	dexamethasone	DHX9	-0.858	Downregulates
COVID-ARDS	No-ARDS	dexamethasone	NDUFV2	-0.859	Downregulates
COVID-ARDS	No-ARDS	dexamethasone	PLAU	-0.861	Downregulates
COVID-ARDS	No-ARDS	dexamethasone	CCL3	-0.866	Downregulates
COVID-ARDS	No-ARDS	dexamethasone	ARL5B	-0.87	Downregulates
COVID-ARDS	No-ARDS	dexamethasone	UBE2B	-0.876	Upregulates
COVID-ARDS	No-ARDS	dexamethasone	TNC	-0.883	Downregulates
COVID-ARDS	No-ARDS	dexamethasone	HIF1A	-0.885	Downregulates
COVID-ARDS	No-ARDS	dexamethasone	HSPH1	-0.887	Downregulates
COVID-ARDS	No-ARDS	dexamethasone	CXCR4	-0.9	Downregulates
COVID-ARDS	No-ARDS	dexamethasone	SGK1	-0.901	Upregulates
COVID-ARDS	No-ARDS	dexamethasone	RPL26	-0.906	Downregulates
COVID-ARDS	No-ARDS	dexamethasone	BCKDHA	-0.906	Upregulates
COVID-ARDS	No-ARDS	dexamethasone	MPC1	-0.907	Downregulates
COVID-ARDS	No-ARDS	dexamethasone	PIR	-0.908	Upregulates
COVID-ARDS	No-ARDS	dexamethasone	PSME1	-0.909	Downregulates
COVID-ARDS	No-ARDS	dexamethasone	ZFP91	-0.91	Downregulates
COVID-ARDS	No-ARDS	dexamethasone	IFIT5	-0.916	Downregulates
COVID-ARDS	No-ARDS	dexamethasone	P2RY2	-0.918	Regulates
COVID-ARDS	No-ARDS	dexamethasone	HERC5	-0.921	Downregulates
COVID-ARDS	No-ARDS	dexamethasone	CENPO	-0.921	Upregulates
COVID-ARDS	No-ARDS	dexamethasone	ISOC1	-0.925	Downregulates
COVID-ARDS	No-ARDS	dexamethasone	DEFA4	-0.93	Downregulates
COVID-ARDS	No-ARDS	dexamethasone	FGGY	-0.936	Regulates
COVID-ARDS	No-ARDS	dexamethasone	KIFC1	-0.939	Downregulates
COVID-ARDS	No-ARDS	dexamethasone	PRPF40A	-0.939	Regulates
COVID-ARDS	No-ARDS	dexamethasone	CCL4	-0.947	Upregulates
COVID-ARDS	No-ARDS	dexamethasone	CYBB	-0.951	Downregulates
COVID-ARDS	No-ARDS	dexamethasone	TYMS	-0.952	Downregulates
COVID-ARDS	No-ARDS	dexamethasone	BLZF1	-0.953	Upregulates
COVID-ARDS	No-ARDS	dexamethasone	GGCT	-0.959	Upregulates
COVID-ARDS	No-ARDS	dexamethasone	GZMB	-0.967	Downregulates
COVID-ARDS	No-ARDS	dexamethasone	RGS1	-0.968	Regulates
COVID-ARDS	No-ARDS	dexamethasone	CD83	-0.968	Downregulates
COVID-ARDS	No-ARDS	dexamethasone	IDE	-0.968	Downregulates
COVID-ARDS	No-ARDS	dexamethasone	CEACAM1	-0.972	Upregulates
COVID-ARDS	No-ARDS	dexamethasone	IFITM3	-0.985	Downregulates
COVID-ARDS	No-ARDS	dexamethasone	MT-CO2	-0.986	Upregulates
COVID-ARDS	No-ARDS	dexamethasone	B2M	-0.987	Downregulates
COVID-ARDS	No-ARDS	dexamethasone	EPSTI1	-0.989	Downregulates
COVID-ARDS	No-ARDS	dexamethasone	CEP63	-1.036	Downregulates
COVID-ARDS	No-ARDS	dexamethasone	ASPN	-1.043	Upregulates
COVID-ARDS	No-ARDS	dexamethasone	PTPN22	-1.047	Upregulates
COVID-ARDS	No-ARDS	dexamethasone	CCR2	-1.057	Upregulates
COVID-ARDS	No-ARDS	dexamethasone	TMEM140	-1.071	Upregulates
COVID-ARDS	No-ARDS	dexamethasone	PHTF2	-1.081	Downregulates
COVID-ARDS	No-ARDS	dexamethasone	PIM1	-1.084	Upregulates
COVID-ARDS	No-ARDS	dexamethasone	TRPM7	-1.085	Downregulates
COVID-ARDS	No-ARDS	dexamethasone	SEC22B	-1.133	Regulates
COVID-ARDS	No-ARDS	dexamethasone	TAGAP	-1.148	Downregulates
COVID-ARDS	No-ARDS	dexamethasone	KLRF1	-1.151	Downregulates
COVID-ARDS	No-ARDS	dexamethasone	NEIL3	-1.168	Regulates
COVID-ARDS	No-ARDS	dexamethasone	WARS1	-1.169	Downregulates
COVID-ARDS	No-ARDS	dexamethasone	CCR1	-1.178	Upregulates
COVID-ARDS	No-ARDS	dexamethasone	CEACAM6	-1.187	Downregulates
COVID-ARDS	No-ARDS	dexamethasone	MS4A3	-1.196	Downregulates
COVID-ARDS	No-ARDS	dexamethasone	PRKCQ	-1.2	Regulates
COVID-ARDS	No-ARDS	dexamethasone	TGFBR1	-1.203	Upregulates
COVID-ARDS	No-ARDS	dexamethasone	CD48	-1.217	Upregulates
COVID-ARDS	No-ARDS	dexamethasone	FBXO30	-1.259	Upregulates
COVID-ARDS	No-ARDS	dexamethasone	GBP3	-1.272	Downregulates
COVID-ARDS	No-ARDS	dexamethasone	GBP1	-1.277	Downregulates
COVID-ARDS	No-ARDS	dexamethasone	ATP6V1C1	-1.279	Upregulates
COVID-ARDS	No-ARDS	dexamethasone	DLGAP5	-1.289	Upregulates
COVID-ARDS	No-ARDS	dexamethasone	PARP14	-1.292	Downregulates
COVID-ARDS	No-ARDS	dexamethasone	IFIT2	-1.325	Downregulates
COVID-ARDS	No-ARDS	dexamethasone	CYP1A1	-1.351	Upregulates
COVID-ARDS	No-ARDS	dexamethasone	CEACAM5	-1.361	Regulates
COVID-ARDS	No-ARDS	dexamethasone	PLK2	-1.397	Downregulates
COVID-ARDS	No-ARDS	dexamethasone	UQCRC2	-1.425	Regulates
COVID-ARDS	No-ARDS	dexamethasone	DDX58	-1.443	Downregulates
COVID-ARDS	No-ARDS	dexamethasone	IDO1	-1.637	Downregulates
COVID-ARDS	No-ARDS	dexamethasone	SNAPC1	-1.849	Downregulates
COVID-ARDS	No-ARDS	dexamethasone	DEFA1 (includes others)	-1.866	Downregulates
COVID-ARDS	No-ARDS	dexamethasone	ID2	-1.869	Regulates
COVID-ARDS	No-ARDS	dexamethasone	ETV7	-1.92	Downregulates
COVID-ARDS	No-ARDS	dexamethasone	STAT1	-1.921	Downregulates
COVID-ARDS	No-ARDS	dexamethasone	IFIT3	-1.931	Downregulates
COVID-ARDS	No-ARDS	dexamethasone	GGT1	-2.127	Downregulates
COVID-ARDS	No-ARDS	dexamethasone	CLC	-2.408	Downregulates
COVID-ARDS	No-ARDS	dexamethasone	IFI44	-2.432	Downregulates
COVID-ARDS	No-ARDS	dexamethasone	P2RY14	-3.238	Downregulates
COVID-ARDS	No-ARDS	dexamethasone	RSAD2	-3.453	Downregulates
COVID-ARDS	No-ARDS	dexamethasone	GBP5	-4.11	Downregulates
COVID-ARDS	No-ARDS	dexamethasone	CD69	-4.126	Downregulates
COVID-ARDS	No-ARDS	eicosapentenoic acid	PDK4	1.368	Upregulates
COVID-ARDS	No-ARDS	eicosapentenoic acid	APOE	1.189	Regulates
COVID-ARDS	No-ARDS	eicosapentenoic acid	PNPLA2	1.11	Upregulates
COVID-ARDS	No-ARDS	eicosapentenoic acid	CSF1R	1.065	Upregulates
COVID-ARDS	No-ARDS	eicosapentenoic acid	ANGPTL4	0.998	Upregulates
COVID-ARDS	No-ARDS	eicosapentenoic acid	UBE2B	-0.876	Downregulates
COVID-ARDS	No-ARDS	eicosapentenoic acid	PSMC2	-0.878	Downregulates
COVID-ARDS	No-ARDS	eicosapentenoic acid	CD83	-0.968	Downregulates
COVID-ARDS	No-ARDS	etanercept	CXCL10	-0.837	Downregulates
COVID-ARDS	No-ARDS	etanercept	CYBB	-0.951	Downregulates
COVID-ARDS	No-ARDS	etanercept	GZMB	-0.967	Downregulates
COVID-ARDS	No-ARDS	etanercept	CD83	-0.968	Downregulates
COVID-ARDS	No-ARDS	etanercept	IDO1	-1.637	Downregulates
COVID-ARDS	No-ARDS	etanercept	STAT1	-1.921	Downregulates
COVID-ARDS	No-ARDS	filgrastim	CARD9	1.183	Downregulates
COVID-ARDS	No-ARDS	filgrastim	AOC3	1.144	Downregulates
COVID-ARDS	No-ARDS	filgrastim	LTB4R	1.074	Upregulates
COVID-ARDS	No-ARDS	filgrastim	CSF1R	1.065	Downregulates
COVID-ARDS	No-ARDS	filgrastim	PRKAR2A	1.057	Upregulates
COVID-ARDS	No-ARDS	filgrastim	QSOX1	1.039	Upregulates
COVID-ARDS	No-ARDS	filgrastim	TNFSF12	0.997	Downregulates
COVID-ARDS	No-ARDS	filgrastim	BRF1	0.975	Downregulates
COVID-ARDS	No-ARDS	filgrastim	METTL7A	0.956	Downregulates
COVID-ARDS	No-ARDS	filgrastim	PEX11G	0.943	Upregulates
COVID-ARDS	No-ARDS	filgrastim	CCND3	0.874	Upregulates
COVID-ARDS	No-ARDS	filgrastim	SORT1	0.851	Upregulates
COVID-ARDS	No-ARDS	filgrastim	NR4A1	0.849	Downregulates
COVID-ARDS	No-ARDS	filgrastim	SLC26A6	0.826	Upregulates
COVID-ARDS	No-ARDS	filgrastim	MLXIP	0.824	Upregulates
COVID-ARDS	No-ARDS	filgrastim	IL4R	0.789	Upregulates
COVID-ARDS	No-ARDS	filgrastim	PHF6	0.763	Downregulates
COVID-ARDS	No-ARDS	filgrastim	CCT2	-0.614	Downregulates
COVID-ARDS	No-ARDS	filgrastim	HSPA9	-0.74	Downregulates
COVID-ARDS	No-ARDS	filgrastim	LYSMD2	-0.782	Downregulates
COVID-ARDS	No-ARDS	filgrastim	DDHD1	-0.822	Downregulates
COVID-ARDS	No-ARDS	filgrastim	BIRC3	-0.827	Downregulates
COVID-ARDS	No-ARDS	filgrastim	CXCL10	-0.837	Downregulates
COVID-ARDS	No-ARDS	filgrastim	FCER1G	-0.839	Upregulates
COVID-ARDS	No-ARDS	filgrastim	FAM111A	-0.843	Downregulates
COVID-ARDS	No-ARDS	filgrastim	NDUFV2	-0.859	Downregulates
COVID-ARDS	No-ARDS	filgrastim	CCL3	-0.866	Downregulates
COVID-ARDS	No-ARDS	filgrastim	CXCR4	-0.9	Downregulates
COVID-ARDS	No-ARDS	filgrastim	SGK1	-0.901	Downregulates
COVID-ARDS	No-ARDS	filgrastim	PSME1	-0.909	Downregulates
COVID-ARDS	No-ARDS	filgrastim	IFIT5	-0.916	Downregulates
COVID-ARDS	No-ARDS	filgrastim	P2RY2	-0.918	Downregulates
COVID-ARDS	No-ARDS	filgrastim	HERC5	-0.921	Downregulates
COVID-ARDS	No-ARDS	filgrastim	ISOC1	-0.925	Downregulates
COVID-ARDS	No-ARDS	filgrastim	DEFA4	-0.93	Downregulates
COVID-ARDS	No-ARDS	filgrastim	CCL4	-0.947	Downregulates
COVID-ARDS	No-ARDS	filgrastim	CYBB	-0.951	Upregulates
COVID-ARDS	No-ARDS	filgrastim	GZMB	-0.967	Downregulates
COVID-ARDS	No-ARDS	filgrastim	RGS1	-0.968	Downregulates
COVID-ARDS	No-ARDS	filgrastim	CD83	-0.968	Downregulates
COVID-ARDS	No-ARDS	filgrastim	CEACAM1	-0.972	Upregulates
COVID-ARDS	No-ARDS	filgrastim	B2M	-0.987	Downregulates
COVID-ARDS	No-ARDS	filgrastim	EPSTI1	-0.989	Downregulates
COVID-ARDS	No-ARDS	filgrastim	CEP63	-1.036	Downregulates
COVID-ARDS	No-ARDS	filgrastim	TMEM140	-1.071	Upregulates
COVID-ARDS	No-ARDS	filgrastim	TAGAP	-1.148	Downregulates
COVID-ARDS	No-ARDS	filgrastim	KLRF1	-1.151	Downregulates
COVID-ARDS	No-ARDS	filgrastim	CEACAM6	-1.187	Downregulates
COVID-ARDS	No-ARDS	filgrastim	MS4A3	-1.196	Downregulates
COVID-ARDS	No-ARDS	filgrastim	CD48	-1.217	Upregulates
COVID-ARDS	No-ARDS	filgrastim	GBP3	-1.272	Downregulates
COVID-ARDS	No-ARDS	filgrastim	GBP1	-1.277	Downregulates
COVID-ARDS	No-ARDS	filgrastim	ATP6V1C1	-1.279	Upregulates
COVID-ARDS	No-ARDS	filgrastim	PARP14	-1.292	Downregulates
COVID-ARDS	No-ARDS	filgrastim	IFIT2	-1.325	Downregulates
COVID-ARDS	No-ARDS	filgrastim	DDX58	-1.443	Downregulates
COVID-ARDS	No-ARDS	filgrastim	DEFA1 (includes others)	-1.866	Downregulates
COVID-ARDS	No-ARDS	filgrastim	ETV7	-1.92	Downregulates
COVID-ARDS	No-ARDS	filgrastim	STAT1	-1.921	Downregulates
COVID-ARDS	No-ARDS	filgrastim	IFIT3	-1.931	Downregulates
COVID-ARDS	No-ARDS	filgrastim	CLC	-2.408	Downregulates
COVID-ARDS	No-ARDS	filgrastim	IFI44	-2.432	Downregulates
COVID-ARDS	No-ARDS	filgrastim	P2RY14	-3.238	Downregulates
COVID-ARDS	No-ARDS	filgrastim	RSAD2	-3.453	Downregulates
COVID-ARDS	No-ARDS	filgrastim	GBP5	-4.11	Downregulates
COVID-ARDS	No-ARDS	filgrastim	CD69	-4.126	Downregulates
COVID-ARDS	No-ARDS	fluticasone propionate	FABP4	3.117	Upregulates
COVID-ARDS	No-ARDS	fluticasone propionate	C1QB	2.373	Upregulates
COVID-ARDS	No-ARDS	fluticasone propionate	PDK4	1.368	Upregulates
COVID-ARDS	No-ARDS	fluticasone propionate	CES1	1.177	Upregulates
COVID-ARDS	No-ARDS	fluticasone propionate	HTRA1	1.046	Upregulates
COVID-ARDS	No-ARDS	fluticasone propionate	SLC29A1	1.044	Upregulates
COVID-ARDS	No-ARDS	fluticasone propionate	HLA-DOA	1.034	Downregulates
COVID-ARDS	No-ARDS	fluticasone propionate	TCN2	1.032	Upregulates
COVID-ARDS	No-ARDS	fluticasone propionate	ANGPTL4	0.998	Upregulates
COVID-ARDS	No-ARDS	fluticasone propionate	FBLN5	0.979	Upregulates
COVID-ARDS	No-ARDS	fluticasone propionate	METTL7A	0.956	Upregulates
COVID-ARDS	No-ARDS	fluticasone propionate	CD4	0.68	Downregulates
COVID-ARDS	No-ARDS	fluticasone propionate	CCL8	-0.681	Upregulates
COVID-ARDS	No-ARDS	fluticasone propionate	CXCL10	-0.837	Downregulates
COVID-ARDS	No-ARDS	fluticasone propionate	PLAU	-0.861	Downregulates
COVID-ARDS	No-ARDS	fluticasone propionate	GAPT	-0.937	Downregulates
COVID-ARDS	No-ARDS	fluticasone propionate	CD83	-0.968	Downregulates
COVID-ARDS	No-ARDS	fluticasone propionate	MMP7	-1.168	Downregulates
COVID-ARDS	No-ARDS	fluticasone propionate	WARS1	-1.169	Downregulates
COVID-ARDS	No-ARDS	fluticasone propionate	SLAMF1	-1.188	Upregulates
COVID-ARDS	No-ARDS	fluticasone propionate	TAP1	-1.341	Downregulates
COVID-ARDS	No-ARDS	fluticasone propionate	STAT1	-1.921	Downregulates
COVID-ARDS	No-ARDS	fluticasone propionate	GBP5	-4.11	Downregulates
