## Supplementary Table 9 for "COVID-19 ARDS is characterized by a dysregulated host response that differs from cytokine storm and may be modified by dexamethasone"

### Sheet: S9a - Viral vs COVID
Pathway	Z score	Overlap ratio	Overlap P-value	Overlapping genes
Ephrin Receptor Signaling	-3.5	0.101	0.000912011	ACTR2,ARPC3,ARPC5,CDC42,CREB1,CREB5,CRK,CXCL12,CXCR4,EPHB6,GNA13,GNG10,GNG5,ITGA9,KRAS,PDGFB,RAP1A,RGS3,SDCBP
Rac Signaling	-2.64575	0.0744	0.0954993	ACTR2,ARPC3,ARPC5,CDC42,IQGAP1,ITGA9,KRAS,PRKCZ,RAP1A
ERK5 Signaling	-2.64575	0.0972	0.042658	CREB1,CREB5,GNA13,KRAS,RAP1A,SGK1,YWHAB
IL-8 Signaling	-2.49615	0.08	0.0190546	BRAF,CDC42,CXCL8,CXCR2,DEFA1,GNA13,GNG10,GNG5,IQGAP1,KRAS,MYL12B,PRKCB,PRKCZ,RAP1A,RHOT2,RND1
GŒ±12/13 Signaling	-2.44949	0.0458	0.540754	CDC42,CDH12,GNA13,KRAS,MYL12B,RAP1A
TGF-Œ≤ Signaling	-2.44949	0.0729	0.141579	BMP7,CDC42,IRF7,KRAS,MAPK14,RAP1A,TGFBR1
Inhibition of ARE-Mediated mRNA Degradation Pathway	-2.33333	0.0738	0.1	MAPK14,NGFR,PAPOLA,PPP2R1A,PPP2R2C,PPP2R5B,TNFSF15,TNFSF8,YWHAB
PI3K/AKT Signaling	-2.33333	0.0919	0.0042658	CXCR2,IFNAR1,IL13RA1,IL17RA,IL17RD,IL20RA,INPP5F,ITGA9,KRAS,LIMS1,PPP2R1A,PPP2R2C,PPP2R5B,PTEN,RAP1A,RHEB,YWHAB
Actin Cytoskeleton Signaling	-2.32379	0.0925	0.00147911	ACTA2,ACTR2,APC,ARPC3,ARPC5,CDC42,CRK,FGF10,FGF13,FGF5,FGF8,GNA13,IQGAP1,ITGA9,KRAS,MPRIP,MYL12B,PDGFB,PPP1R12A,RAP1A,TMSB10/TMSB4X
Cdc42 Signaling	-2.3094	0.0852	0.0134896	ACTR2,APC,ARPC3,ARPC5,B2M,CDC42,FCER1G,IQGAP1,ITGA9,MAPK14,MPRIP,MYL12B,PPP1R12A,PRKCZ,TNK2
Melanocyte Development and Pigmentation Signaling	-2.23607	0.0532	0.416869	CREB1,CREB5,CRK,KRAS,RAP1A
Cyclins and Cell Cycle Regulation	-2.23607	0.0864	0.0724436	CDKN2B,E2F3,FBXL5,HDAC10,PPP2R1A,PPP2R2C,PPP2R5B
Remodeling of Epithelial Adherens Junctions	-2.23607	0.147	0.000891251	ACTA2,ACTR2,APC,ARPC3,ARPC5,CTNNA2,DNM1,IQGAP1,MAPRE1,TUBB8
LPS-stimulated MAPK Signaling	-2.12132	0.0964	0.0331131	CDC42,CREB1,KRAS,MAPK14,PRKCB,PRKCZ,RAP1A,TLR4
SPINK1 General Cancer Pathway	-2	0.058	0.376704	KRAS,MT2A,RAP1A,SPINK1
Antiproliferative Role of Somatostatin Receptor 2	-2	0.0649	0.265461	BRAF,GNG10,GNG5,KRAS,RAP1A
Estrogen-Dependent Breast Cancer Signaling	-2	0.0676	0.239883	CREB1,CREB5,HSD17B11,KRAS,RAP1A
iNOS Signaling	-2	0.0889	0.143219	IFNGR1,LY96,MAPK14,TLR4
Triacylglycerol Biosynthesis	-2	0.114	0.0467735	ABHD5,DGAT2,MBOAT2,PLPP3,PNPLA3
GNRH Signaling	-1.89737	0.0636	0.157761	CACNA2D3,CAMK2A,CDC42,CREB1,CREB5,GNG5,KRAS,MAPK14,PRKCB,PRKCZ,RAP1A
fMLP Signaling in Neutrophils	-1.89737	0.0948	0.0154882	ACTR2,ARPC3,ARPC5,CDC42,GNG10,GNG5,KRAS,NFATC4,PRKCB,PRKCZ,RAP1A
Fc Epsilon RI Signaling	-1.88982	0.0598	0.274789	FCER1G,INPP5F,KRAS,MAPK14,PRKCB,PRKCZ,RAP1A
p38 MAPK Signaling	-1.88982	0.0678	0.162555	CREB1,CREB5,H3-3A/H3-3B,MAPK14,TGFBR1,TIFA,TRADD,TRAF2
GŒ±s Signaling	-1.88982	0.0748	0.109396	BRAF,CREB1,CREB5,GNG10,GNG5,HCAR3,RAP1A,RGS2
FLT3 Signaling in Hematopoietic Progenitor Cells	-1.88982	0.0875	0.0691831	CBL,CREB1,CREB5,KRAS,MAPK14,RAP1A,STAT2
TREM1 Signaling	-1.88982	0.0933	0.0512861	CASP5,CXCL8,NLRC5,TLR1,TLR4,TLR6,TREM1
ERK/MAPK Signaling	-1.80739	0.0891	0.00457088	BRAF,CREB1,CREB5,CRK,DUSP6,ETS1,H3-3A/H3-3B,ITGA9,KRAS,KSR1,LAMTOR3,PPP1R12A,PPP2R1A,PPP2R2C,PPP2R5B,PRKCB,RAP1A,YWHAB
FcŒ≥ Receptor-mediated Phagocytosis in Macrophages and Monocytes	-1.73205	0.128	0.00102329	ACTA2,ACTR2,ARPC3,ARPC5,CBL,CDC42,CRK,FCGR2A,FCGR3A/FCGR3B,PRKCB,PRKCZ,PTEN
Corticotropin Releasing Hormone Signaling	-1.66667	0.069	0.119124	ARPC5,BRAF,CACNA2D3,CREB1,CREB5,MAPK14,PRKCB,PRKCZ,PTCH2,RAP1A
G Beta Gamma Signaling	-1.66667	0.0738	0.1	CACNA2D3,CDC42,GNA13,GNG10,GNG5,KRAS,PRKCB,PRKCZ,RAP1A
Actin Nucleation by ARP-WASP Complex	-1.66667	0.136	0.000977237	ACTR2,ARPC3,ARPC5,CDC42,ITGA9,KRAS,PPP1R12A,PPP1R12C,RAP1A,RHOT2,RND1
CD28 Signaling in T Helper Cells	-1.63299	0.0579	0.303389	ACTR2,ARPC3,ARPC5,CDC42,FCER1G,NFATC4,PTPRC
Telomerase Signaling	-1.63299	0.0654	0.207014	ETS1,HDAC10,KRAS,PPP2R1A,PPP2R2C,PPP2R5B,RAP1A
GM-CSF Signaling	-1.63299	0.0857	0.0954993	BCL2A1,CAMK2A,ETS1,KRAS,PRKCB,RAP1A
BMP signaling pathway	-1.63299	0.0824	0.0891251	BMP7,CHRD,CREB1,KRAS,MAGED1,MAPK14,RAP1A
Neurotrophin/TRK Signaling	-1.63299	0.0921	0.0549541	CDC42,CREB1,CREB5,KRAS,NGFR,NTRK3,RAP1A
UVC-Induced MAPK Signaling	-1.63299	0.118	0.0263027	BRAF,KRAS,MAPK14,PRKCB,PRKCZ,RAP1A
Neuroinflammation Signaling Pathway	-1.60591	0.0733	0.017378	B2M,CALB1,CREB1,CREB5,CX3CL1,CXCL12,CXCL8,GABRA1,GABRB3,GABRG2,GAD2,GDNF,IFNGR1,IRF7,MAPK14,MMP3,NFATC4,NFE2L2,TGFBR1,TLR1,TLR4,TLR6
B Cell Receptor Signaling	-1.60357	0.0914	0.00446684	BCL2A1,BLNK,CAMK2A,CDC42,CREB1,CREB5,ETS1,FCGR2A,INPP5F,KRAS,MAPK14,NFATC4,PAX5,PRKCB,PTEN,PTPRC,RAP1A
Insulin Receptor Signaling	-1.50756	0.0786	0.0512861	CBL,CRK,INPP5F,IRS1,KRAS,PPP1R12A,PRKCZ,PTEN,RAP1A,SGK1,SOCS3
CXCR4 Signaling	-1.50756	0.0838	0.0190546	CDC42,CRK,CXCL12,CXCR4,GNA13,GNG10,GNG5,KRAS,MYL12B,PRKCB,PRKCZ,RAP1A,RHOT2,RND1
NGF Signaling	-1.41421	0.0702	0.142233	CDC42,CREB1,CREB5,CRK,KRAS,NGFR,PRKCZ,RAP1A
Natural Killer Cell Signaling	-1.38675	0.066	0.108893	B2M,CD48,CDC42,COL1A1,FCER1G,FCGR2A,FCGR3A/FCGR3B,IL15,KRAS,MAPK14,NFATC4,RAP1A,ULBP3
Regulation Of The Epithelial Mesenchymal Transition By Growth Factors Pathway	-1.38675	0.0904	0.00501187	BRAF,CDC42,CDH12,ETS1,FGF10,FGF13,FGF5,FGF8,KRAS,MAPK14,NGFR,PDGFB,RAP1A,TGFBR1,TNFSF15,TNFSF8,ZEB2
Apelin Endothelial Signaling Pathway	-1.34164	0.0435	1	GNA13,KRAS,PRKCB,PRKCZ,RAP1A
Renin-Angiotensin Signaling	-1.34164	0.0424	1	KRAS,MAPK14,PRKCB,PRKCZ,RAP1A
Relaxin Signaling	-1.34164	0.0467	0.515229	BRAF,CREB1,GNA13,GNG10,GNG5,PRKCZ,RAP1A
PAK Signaling	-1.34164	0.0566	0.342768	CDC42,ITGA9,KRAS,MYL12B,PDGFB,RAP1A
HGF Signaling	-1.34164	0.0583	0.295801	CDC42,ETS1,ITGA9,KRAS,PRKCB,PRKCZ,RAP1A
Macropinocytosis Signaling	-1.34164	0.0789	0.127057	CDC42,KRAS,PDGFB,PRKCB,PRKCZ,RAP1A
CCR3 Signaling in Eosinophils	-1.34164	0.0726	0.107152	GNG10,GNG5,KRAS,MAPK14,MPRIP,PPP1R12A,PRKCB,PRKCZ,RAP1A
Renal Cell Carcinoma Signaling	-1.34164	0.0875	0.0691831	CDC42,CRK,ETS1,KRAS,PDGFB,RAP1A,SLC2A1
Role of NFAT in Regulation of the Immune Response	-1.26491	0.0663	0.11695	BLNK,CSNK1E,FCER1G,FCGR1B,FCGR2A,FCGR3A/FCGR3B,GNA13,GNG10,GNG5,KRAS,NFATC4,RAP1A
Endocannabinoid Developing Neuron Pathway	-1.26491	0.087	0.0346737	BRAF,BRCA1,CREB1,CREB5,GNG5,KRAS,MAPK14,MLST8,PAX6,RAP1A
SAPK/JNK Signaling	-1.26491	0.098	0.0165959	CDC42,CRK,FCER1G,GNA13,GNG5,IRS1,KRAS,RAP1A,TRADD,TRAF2
HMGB1 Signaling	-1.26491	0.0909	0.00776247	CDC42,CXCL8,IFNGR1,IL11,IL15,KAT6A,KRAS,MAPK14,NGFR,RAP1A,RHOT2,RND1,TLR4,TNFSF15,TNFSF8
AMPK Signaling	-1.1547	0.0607	0.169044	CPT1C,CREB1,CREB5,IRS1,MAPK14,MLST8,PPM1A,PPM1K,PPP2R1A,PPP2R2C,PPP2R5B,RAB1A,SLC2A1
Production of Nitric Oxide and Reactive Oxygen Species in Macrophages	-1.1547	0.0794	0.0239883	CDC42,IFNGR1,MAPK14,NGFR,PPP1R12A,PPP2R1A,PPP2R2C,PPP2R5B,PRKCB,PRKCZ,RAP1A,RHOT2,RND1,S100A8,TLR4
White Adipose Tissue Browning Pathway	-1.13389	0.0543	0.36141	BMP7,CACNA2D3,CREB1,CREB5,FCER1G,MAPK14,RUNX1T1
NRF2-mediated Oxidative Stress Response	-1.13389	0.0582	0.232809	ACTA2,BACH1,DNAJA3,DNAJC3,GSTO1,KRAS,MAPK14,NFE2L2,PRKCB,PRKCZ,RAP1A
ErbB Signaling	-1.13389	0.0745	0.130918	CDC42,ERBB4,KRAS,MAPK14,PRKCB,PRKCZ,RAP1A
Regulation of eIF4 and p70S6K Signaling	-1.13389	0.0663	0.12942	IRS1,ITGA9,KRAS,MAPK14,PPP2R1A,PPP2R2C,PPP2R5B,PRKCZ,RAP1A,RPS16,RPS4Y1
Paxillin Signaling	-1.13389	0.0741	0.113763	ACTA2,CDC42,CRK,ITGA9,KRAS,MAPK14,PTPN12,RAP1A
Cholecystokinin/Gastrin-mediated Signaling	-1.13389	0.0756	0.0891251	CDC42,GNA13,KRAS,MAPK14,PRKCB,PRKCZ,RAP1A,RHOT2,RND1
Role of Pattern Recognition Receptors in Recognition of Bacteria and Viruses	-1.13389	0.0909	0.00977237	CLEC7A,CREB1,CXCL8,IL11,IL15,IRF7,OAS3,PRKCB,PRKCZ,TLR1,TLR4,TLR6,TNFSF15,TNFSF8
Ephrin B Signaling	-1.13389	0.139	0.00138038	CBL,CDC42,CXCL12,CXCR4,EPHB6,GNA13,GNG10,GNG5,ITSN2,RGS3
Cardiac Œ≤-adrenergic Signaling	-1	0.0426	1	GNG10,GNG5,PPP1R12A,PPP2R1A,PPP2R2C,PPP2R5B
VEGF Family Ligand-Receptor Interactions	-1	0.0476	0.526017	KRAS,PRKCB,PRKCZ,RAP1A
IL-3 Signaling	-1	0.0506	0.47863	KRAS,PRKCB,PRKCZ,RAP1A
Angiopoietin Signaling	-1	0.0533	0.438531	CRK,GRB7,KRAS,RAP1A
Pyridoxal 5'-phosphate Salvage Pathway	-1	0.0606	0.345939	BRAF,DYRK1A,SGK1,TTK
SPINK1 Pancreatic Cancer Pathway	-1	0.0667	0.284446	KLK2,KLK4,SPINK1,TGFBR1
Œ±-Adrenergic Signaling	-1	0.0625	0.263633	GNG10,GNG5,KRAS,PRKCB,PRKCZ,RAP1A
Regulation of Cellular Mechanics by Calpain Protease	-1	0.0676	0.239883	CAPN5,CAPN7,ITGA9,KRAS,RAP1A
Antioxidant Action of Vitamin C	-1	0.0642	0.220293	GSTO1,MAPK14,PLCD3,PLCE1,PNPLA3,SLC2A1,TXNDC2
Reelin Signaling in Neurons	-1	0.0738	0.1	ACTR2,ARPC3,ARPC5,BLK,CAMK2A,CDC42,CRK,FRK,RAP1A
P2Y Purigenic Receptor Signaling Pathway	-1	0.0787	0.060256	CREB1,CREB5,GNG10,GNG5,KRAS,PLCD3,PLCE1,PRKCB,PRKCZ,RAP1A
Chemokine Signaling	-1	0.113	0.00977237	CAMK2A,CXCL12,CXCR4,KRAS,MAPK14,MPRIP,PPP1R12A,PRKCB,RAP1A
Regulation of Actin-based Motility by Rho	-1	0.107	0.00660693	ACTA2,ACTR2,ARPC3,ARPC5,CDC42,ITGA9,MPRIP,MYL12B,PPP1R12A,RHOT2,RND1
STAT3 Pathway	-1	0.104	0.0030903	CXCR2,IFNAR1,IL13RA1,IL17RA,IL17RD,IL20RA,KRAS,MAPK14,NGFR,NTRK3,PDGFB,RAP1A,SOCS3,TGFBR1
Th17 Activation Pathway	1	0.044	1	DEFB115,FCER1G,NFATC4,SOCS3
Crosstalk between Dendritic Cells and Natural Killer Cells	1	0.0562	0.372392	ACTA2,CAMK2A,IL15,LTBR,TLR4
Phospholipases	1	0.0615	0.335738	LIPC,PLCD3,PLCE1,PNPLA3
Unfolded protein response	1	0.0714	0.244343	DNAJC3,MBTPS2,NFE2L2,TRAF2
TNFR1 Signaling	1	0.08	0.187068	CDC42,TANK,TRADD,TRAF2
Triacylglycerol Degradation	1	0.0816	0.177828	CES1,LIPC,NDST2,PNPLA3
Regulation Of The Epithelial Mesenchymal Transition In Development Pathway	1	0.0714	0.177011	APC,BRCA1,PTCH2,TCF4,TCF7L1,WNT7B
T Cell Exhaustion Signaling Pathway	1	0.0629	0.166341	FCER1G,FOXP1,IFNAR1,KRAS,NFATC4,PPP2R1A,PPP2R2C,PPP2R5B,RAP1A,STAT2,TGFBR1
Basal Cell Carcinoma Signaling	1	0.0833	0.104954	APC,BMP7,PTCH2,TCF4,TCF7L1,WNT7B
Glioblastoma Multiforme Signaling	1	0.0727	0.0691831	APC,CDC42,E2F3,KRAS,PDGFB,PLCD3,PLCE1,PTEN,RAP1A,RHOT2,RND1,WNT7B
Factors Promoting Cardiogenesis in Vertebrates	1.06904	0.107	0.00120226	APC,BMP7,CAMK2A,CREB1,CREB5,LRP5,LRP6,MAPK14,PLCD3,PLCE1,PRKCB,PRKCZ,TCF4,TCF7L1,TGFBR1,WNT7B
Type II Diabetes Mellitus Signaling	1.13389	0.0775	0.0562341	ADIPOR1,CACNA2D3,IRS1,NGFR,NSMAF,PRKCB,PRKCZ,SLC27A3,SOCS3,TRADD,TRAF2
3-phosphoinositide Biosynthesis	1.1547	0.0723	0.0724436	INPP5F,PGAM5,PPM1K,PPP1R12A,PPP1R12C,PPP1R1C,PPP2R5B,PTEN,PTPN12,PTPRC,PTPRN,SOCS3
3-phosphoinositide Degradation	1.1547	0.0769	0.0501187	INPP5F,PGAM5,PPM1K,PPP1R12A,PPP1R12C,PPP1R1C,PPP2R5B,PTEN,PTPN12,PTPRC,PTPRN,SOCS3
Wnt/Œ≤-catenin Signaling	1.1547	0.0809	0.0245471	APC,CDH12,CSNK1E,LRP5,LRP6,PPP2R1A,PPP2R2C,PPP2R5B,SOX13,TCF4,TCF7L1,TGFBR1,TLE1,WNT7B
Tumor Microenvironment Pathway	1.21268	0.0966	0.0025704	BRAF,COL1A1,CSF3,CXCL12,CXCL8,CXCR4,FGF10,FGF13,FGF5,FGF8,KRAS,MMP25,MMP3,PDGFB,RAP1A,SLC2A1,SPP1
Kinetochore Metaphase Signaling Pathway	1.26491	0.099	0.0154882	ANAPC13,ENSA,H2AX,MAD2L1,PPP1R12A,PPP2R5B,RAD21,SPC25,STAG2,TTK
Tec Kinase Signaling	1.26491	0.0925	0.00512861	ACTA2,BLK,CDC42,FCER1G,FRK,GNA13,GNG10,GNG5,ITGA9,PRKCB,PRKCZ,RHOT2,RND1,STAT2,TLR4,TNFRSF25
Apoptosis Signaling	1.34164	0.05	0.470977	BCL2A1,CAPN5,CAPN7,KRAS,RAP1A
p53 Signaling	1.34164	0.0714	0.152757	BRCA1,MAPK14,PIAS1,PML,PTEN,THBS1,TP63
CDK5 Signaling	1.41421	0.0741	0.113763	KRAS,MAPK14,NGFR,PPP1R12A,PPP2R1A,PPP2R2C,PPP2R5B,RAP1A
Neuropathic Pain Signaling In Dorsal Horn Neurons	1.41421	0.0792	0.0851138	CAMK2A,CREB1,GRM2,GRM4,PLCD3,PLCE1,PRKCB,PRKCZ
Interferon Signaling	1.41421	0.222	0.000162181	IFI35,IFI6,IFNAR1,IFNGR1,ISG15,MX1,PIAS1,STAT2
Superpathway of Inositol Phosphate Compounds	1.5	0.0804	0.018197	INPP5F,IPMK,ITPKC,PGAM5,PLCD3,PLCE1,PPM1K,PPP1R12A,PPP1R12C,PPP1R1C,PPP2R5B,PTEN,PTPN12,PTPRC,PTPRN,SOCS3
Dopamine-DARPP32 Feedback in cAMP Signaling	1.50756	0.0798	0.0331131	CREB1,CREB5,CSNK1E,DRD2,KCNJ15,PLCD3,PLCE1,PPP1R12A,PPP2R1A,PPP2R2C,PPP2R5B,PRKCB,PRKCZ
D-myo-inositol-5-phosphate Metabolism	1.60357	0.0892	0.0114815	INPP5F,PGAM5,PLCD3,PLCE1,PPM1K,PPP1R12A,PPP1R12C,PPP1R1C,PPP2R5B,PTEN,PTPN12,PTPRC,PTPRN,SOCS3
Ceramide Signaling	1.66667	0.114	0.00616595	KRAS,KSR1,NGFR,NSMAF,PPP2R1A,PPP2R2C,PPP2R5B,PRKCZ,RAP1A,S1PR5
LXR/RXR Activation	1.88982	0.0661	0.179061	A1BG,C4A/C4B,LY96,MYLIP,NGFR,PON3,S100A8,TLR4
Sperm Motility	1.88982	0.0628	0.13213	AATK,BLK,DYRK1A,ERBB4,FRK,NPPC,NTRK3,PLCD3,PLCE1,PNPLA3,PRKCB,PRKCZ,TNK2,TYRO3
Death Receptor Signaling	1.88982	0.087	0.0549541	ACTA2,PARP10,PARP15,TANK,TNFRSF25,TNFSF15,TRADD,TRAF2
Sphingosine-1-phosphate Signaling	1.88982	0.0855	0.0380189	ASAH1,CASP5,CDC42,GNA13,PDGFB,PLCD3,PLCE1,RHOT2,RND1,S1PR5
Systemic Lupus Erythematosus In T Cell Signaling Pathway	2	0.0479	0.435512	B2M,CASP5,CBL,CDC42,CREB1,CREB5,FCER1G,GNA13,KRAS,MLST8,PPP2R1A,PPP2R2C,PPP2R5B,RAP1A,RHOT2,RND1
Serotonin Degradation	2	0.0597	0.356451	ALDH3A1,LARGE1,UGT1A6,UGT2A1
Necroptosis Signaling Pathway	2.18282	0.108	0.00074131	CAMK2A,CAPN5,CAPN7,IFNAR1,NGFR,PGAM5,RBCK1,RNF31,SLC25A13,STAT2,TIMM50,TLR4,TRADD,TRAF2,TRPM7,TYRO3,ZBP1
Role of CHK Proteins in Cell Cycle Checkpoint Control	2.23607	0.0877	0.11298	BRCA1,E2F3,PPP2R1A,PPP2R2C,PPP2R5B
Xenobiotic Metabolism CAR Signaling Pathway	2.3094	0.0635	0.146218	ALDH3A1,CHST12,GSTO1,NDST2,PPP2R1A,PPP2R2C,PPP2R5B,PRKCB,PRKCZ,UGT1A6,UGT2A1,UGT8
IL-15 Production	2.52982	0.0826	0.0467735	AATK,BLK,DYRK1A,ERBB4,FRK,IL15,NTRK3,PRKCZ,TNK2,TYRO3

### Sheet: S9b - Bacterial vs COVID
Pathway	Z score	Overlap ratio	Overlap P-value	Overlapping genes
PPAR Signaling	-2.52982	0.0952	0.000186209	DUSP1,PDPK1
LXR/RXR Activation	-2.49615	0.107	5.62341e-06	GNB2,PRKAR1A
RhoGDI Signaling	-1.41421	0.0476	0.0346737	DR1
Semaphorin Neuronal Repulsive Signaling Pathway	-1.34164	0.036	0.229087	GNB2,MAPK14
Erythropoietin Signaling	-1.13389	0.0405	0.114288	PPP2R3B
PTEN Signaling	-1.13389	0.0515	0.0416869	MAPK14,PRKAR1A,PTGS2
Apoptosis Signaling	-1	0.04	0.20893	MAPK14,TGFBR2
Neuroprotective Role of THOP1 in Alzheimer's Disease	-1	0.0431	0.138038	PRKAR1A
Cyclins and Cell Cycle Regulation	-1	0.0494	0.12331	PRKAR1A
Phospholipase C Signaling	1	0.0226	1	PDPK1,PRKAA1,TNF
MSP-RON Signaling In Cancer Cells Pathway	1	0.0299	0.386367	RALB
GŒ±12/13 Signaling	1	0.0305	0.370681	PPP3CA
Endocannabinoid Neuronal Synapse Pathway	1	0.0312	0.354813	PPP2R3B,TGFBR2
Rac Signaling	1	0.0331	0.316957	PDPK1,PPP2R3B,RALB
Th1 Pathway	1	0.0331	0.316957	MPPE1
G Beta Gamma Signaling	1	0.041	0.159956	F5
IL-3 Signaling	1	0.0506	0.115345	MAPK14
IL-7 Signaling Pathway	1	0.0513	0.111429	HSD17B11
ATM Signaling	1	0.0515	0.0794328	MAPK14
Serotonin Degradation	1	0.0597	0.0724436	INPP5D,RALB
ERK/MAPK Signaling	1	0.0446	0.0501187	HP,UCP2
CD40 Signaling	1	0.0769	0.018197	GNB2,PRKAR1A,RALB
Role of Hypercytokinemia/hyperchemokinemia in the Pathogenesis of Influenza	1	0.093	0.018197	CDC42,RALB
Coagulation System	1	0.114	0.00891251	RALB,STAT5B
NAD Salvage Pathway II	1	0.154	0.00301995	SULT1A1,SULT1B1
NRF2-mediated Oxidative Stress Response	1	0.0688	0.000549541	NTRK3,RALB
Endothelin-1 Signaling	1.13389	0.0372	0.155239	PRF1
Death Receptor Signaling	1.13389	0.0761	0.0060256	RBP7
Neuroinflammation Signaling Pathway	1.1547	0.0433	0.025704	STAT5B
Cdc42 Signaling	1.34164	0.0341	0.233884	PER3
Reelin Signaling in Neurons	1.34164	0.041	0.159956	CDC42,PDPK1,PPP3CA
EIF2 Signaling	1.34164	0.0357	0.158855	GNB2,RALB
Renin-Angiotensin Signaling	1.34164	0.0424	0.145211	PPP2R3B,PRKAR1A
CDK5 Signaling	1.34164	0.0463	0.110917	CDC42,RALB
Neuregulin Signaling	1.34164	0.0476	0.101625	CDC42,RALB
Apelin Cardiomyocyte Signaling Pathway	1.34164	0.0505	0.0831764	ATP2A2,PPP2R3B,PPP3CA,PRKAR1A
Aryl Hydrocarbon Receptor Signaling	1.34164	0.049	0.0524807	MAPK14
Xenobiotic Metabolism AHR Signaling Pathway	1.34164	0.0588	0.0501187	SDS
Pancreatic Adenocarcinoma Signaling	1.34164	0.055	0.0436516	RALB,STAT5B
PAK Signaling	1.34164	0.0566	0.0389045	GNB2
Regulation of Actin-based Motility by Rho	1.34164	0.0583	0.0346737	CAPN2,RALB
Neurotrophin/TRK Signaling	1.34164	0.0789	0.00891251	AQP9,PDPK1,PRKAA1,PRKAR1A
Signaling by Rho Family GTPases	1.41421	0.0395	0.0758578	CCL2,PRKAA1,RALB
Production of Nitric Oxide and Reactive Oxygen Species in Macrophages	1.41421	0.0476	0.0346737	RALB,RPS6KA5
Xenobiotic Metabolism General Signaling Pathway	1.41421	0.0559	0.0199526	SULT1A1,SULT1B1
GŒ±i Signaling	1.41421	0.072	0.00281838	PRKAR1A
Protein Kinase A Signaling	1.50756	0.0351	0.0891251	IDI1
Opioid Signaling Pathway	1.50756	0.0486	0.0144544	MPPE1,P2RX7,P2RY13,PRKAR1A
Actin Cytoskeleton Signaling	1.50756	0.0573	0.00288403	RALB,STAT5B
Synaptogenesis Signaling Pathway	1.63299	0.0192	1	RALB,SPINK1
HOTAIR Regulatory Pathway	1.63299	0.0375	0.175792	DUSP1,DUSP10,IL18RAP,IL1B,IL1R2,IL1RAP,IL1RN,MAP2K3,MAP2K6,MAPK14,RPS6KA5,SRF,TGFBR2,TNF
IGF-1 Signaling	1.63299	0.0577	0.0363078	GNB2,MMP9,MPPE1,PRKAR1A
Role of Pattern Recognition Receptors in Recognition of Bacteria and Viruses	1.63299	0.0649	0.00354813	PDPK1,RALB
Crosstalk between Dendritic Cells and Natural Killer Cells	1.63299	0.0899	0.0011749	TNF
Necroptosis Signaling Pathway	1.66667	0.0573	0.0120226	BMX,PPP3CA,RALB
LPS/IL-1 Mediated Inhibition of RXR Function	1.66667	0.0622	0.000933254	PPP3CA,PRKAR1A
Systemic Lupus Erythematosus In B Cell Signaling Pathway	1.73205	0.0436	0.0301995	PRKAR1A,TNF
B Cell Receptor Signaling	1.73205	0.0645	0.00154882	SULT1A1,SULT1B1
Integrin Signaling	1.88982	0.0376	0.130317	PI4K2A
Coronavirus Pathogenesis Pathway	1.88982	0.0533	0.025704	CCL20,MAPK14
Role of PKR in Interferon Induction and Antiviral Response	1.88982	0.0593	0.0213796	IL10,TNF
Salvage Pathways of Pyrimidine Ribonucleotides	1.88982	0.0714	0.00831764	RALB,STAT5B
Toll-like Receptor Signaling	1.88982	0.105	0.00040738	RALB,STAT5B,TGFBR2
Acute Myeloid Leukemia Signaling	2	0.0449	0.157398	GPX4
FGF Signaling	2	0.0476	0.135519	GPAT3
Endocannabinoid Developing Neuron Pathway	2	0.0435	0.134586	CTSB,CTSL
Agrin Interactions at Neuromuscular Junction	2	0.0571	0.0831764	RALB,STAT5B
Estrogen Receptor Signaling	2.11058	0.0335	0.152055	PRKAA1
Tumor Microenvironment Pathway	2.11058	0.0625	0.0030903	RSAD2
AMPK Signaling	2.12132	0.0467	0.0301995	PDPK1,RALB
RhoA Signaling	2.12132	0.065	0.00870964	SULT1A1,SULT1B1
ErbB Signaling	2.12132	0.0851	0.00165959	JUNB,PFN1
Insulin Secretion Signaling Pathway	2.23607	0.0205	1	CDC42,CFL1
White Adipose Tissue Browning Pathway	2.23607	0.0388	0.187499	MMP9,PRKAR1A,PTGS2,RALB
Paxillin Signaling	2.23607	0.0463	0.110917	ATP2A2,PRKAA1,PRKAR1A
FcŒ≥ Receptor-mediated Phagocytosis in Macrophages and Monocytes	2.23607	0.0532	0.0707946	ACTB,ACTG1,RALB
IL-1 Signaling	2.23607	0.0652	0.0213796	GPAT3
Hepatic Fibrosis Signaling Pathway	2.23607	0.0532	0.000645654	OAZ2
ILK Signaling	2.3094	0.0684	0.000588844	CMPK2
Natural Killer Cell Signaling	2.33333	0.0457	0.0436516	SULT1A1,SULT1B1
Dendritic Cell Maturation	2.33333	0.0489	0.0301995	ATP6V1F,HP,SLC40A1,STAT5B
HMGB1 Signaling	2.33333	0.0667	0.00186209	CAPN2,CAT,PPP3CA
Xenobiotic Metabolism PXR Signaling Pathway	2.44949	0.0312	0.297852	PTGS2,RALB
IL-8 Signaling	2.44949	0.04	0.100462	ERN1
IL-15 Production	2.44949	0.0496	0.0660693	ALDH2
TGF-Œ≤ Signaling	2.44949	0.0625	0.025704	RALB,RPS6KA5
Tec Kinase Signaling	2.44949	0.052	0.0213796	CEBPD,DGKD,STAT5B,TNF
Type I Diabetes Mellitus Signaling	2.44949	0.0631	0.0158489	ADM,HK3,LDHA,MAP2K3,MAP2K6,MMP25,MMP9,PPP3CA,RALB,TGFA
PFKFB4 Signaling Pathway	2.44949	0.13	0.000691831	PRKAR1A,RALB,RPS6KA5
Acute Phase Response Signaling	2.49615	0.0778	9.54993e-05	SULT1A1,SULT1B1
Osteoarthritis Pathway	2.5	0.0909	2.81838e-07	RBP7
TREM1 Signaling	2.52982	0.133	1e-05	MAPK14,SRF
GNRH Signaling	2.64575	0.0405	0.114288	CDC42,EGR1,LTB,MAP2K3,MAP2K6,MAPK14,MMP9,RALB,TGFBR2,TNF
Colorectal Cancer Metastasis Signaling	2.64575	0.0395	0.0758578	PRKAA1
LPS-stimulated MAPK Signaling	2.64575	0.0843	0.00338844	ATM
STAT3 Pathway	2.64575	0.0889	8.51138e-05	AKR1A1
Senescence Pathway	2.67261	0.0509	0.0057544	ALDH2
Breast Cancer Regulation by Stathmin1	2.82843	0.0338	0.0676083	SDS
Role of NFAT in Cardiac Hypertrophy	2.82843	0.0421	0.0660693	CDC42,EGR1,GNB2,MYL6,RALB
NF-Œ∫B Signaling	2.88675	0.067	0.00112202	ATP2A2,MYH9,MYL6,PPP3CA,PRKAR1A,TPM4
IL-6 Signaling	2.88675	0.0952	4.2658e-05	MAP2K3,MAP2K6
Adrenomedullin signaling pathway	3	0.0508	0.0186209	LTB,PDPK1
Cholecystokinin/Gastrin-mediated Signaling	3	0.084	0.000512861	PPP3CA,RALB,TGFBR2
HIF1Œ± Signaling	3.16228	0.0488	0.0234423	CDC42,GNB2,IGF1R,MAP2K3,MAP2K6,MAPK14,MYL6,PPP3CA,PRKAR1A,RALB,SRF,TGFBR2
Regulation Of The Epithelial Mesenchymal Transition By Growth Factors Pathway	3.16228	0.0532	0.0138038	RALB,SRPK2,TNF,TUBA4A
Cardiac Hypertrophy Signaling	3.16228	0.05	0.011749	MAP2K6,MAPK14,PPP3CA
p38 MAPK Signaling	3.20713	0.119	7.4131e-07	INPP5D
Leukocyte Extravasation Signaling	3.4641	0.0725	0.000199526	INPP5D
CREB Signaling in Neurons	3.77124	0.0318	0.11324	TNF
Cardiac Hypertrophy Signaling (Enhanced)	4.02492	0.0444	0.00354813	IDI1
