## Supplementary Table 10 for "COVID-19 ARDS is characterized by a dysregulated host response that differs from cytokine storm and may be modified by dexamethasone"

### Sheet: S10a Viral vs COVID
Upstream regulator	Regulator class	Z score	P-value	Overlapping genes
IFNA2	cytokine	3.27	8.89e-07	B2M,BCL2L14,CCL8,CDKN2B,DAD1,HERC5,HERC6,IFI35,IFI6,IRF7,ISG15,ISG20,LY6E,MAL,MT2A,MX1,MYRF,OAS3,OASL,PML,PPP2R2C,SHFL,SOCS3,THEMIS2,TNFRSF10D,TRIM14,UGT1A6,USP18,XAF1,ZBP1
IFNB1	cytokine	2.903	0.0166	CD38,CX3CL1,CXCL8,DDX3Y,DHX58,HERC5,IFI6,IFNAR1,IFNGR1,IRF7,ISG15,ISG20,MX1,NFIX,PML,SPP1,STAT2,THBS1,TRIM14,USP18,XAF1,ZBP1
IFNA1/IFNA13	cytokine	2.32	0.00117	CCL8,DHX58,IFI6,IFNAR1,IRF7,ISG15,MX1,STAT2,ZBP1
IFNL1	cytokine	2.247	5.05e-08	CXCL8,HERC5,HERC6,IFI35,IFI6,IFNL1,IFNL2,ISG15,ISG20,MX1,OAS3,OASL,PML,SHFL,STAT2,TRIM14,USP18,XAF1
THPO	cytokine	2.172	0.19	ACHE,ISG15,MPL,NFE2L2,SOCS3,STAT2,USP18
PRL	cytokine	1.892	2.63e-06	B2M,BAG1,BOK,COL1A1,DCN,DHX58,ECM1,ERBB4,HELZ2,HERC5,HERC6,HNRNPH2,IFI35,IFI6,IRF7,ISG15,LY6E,MAGED1,NUPR1,OAS3,PARP10,PENK,PPM1K,SHFL,SOCS3,SPINK1,SPP1,STAT2,TP63,TRIM14,USP18,XAF1
IFNE	cytokine	1.754	0.0128	HERC5,ISG15,ISG20,SLC2A1,USP18,ZBP1
WNT5A	cytokine	1.684	0.00094	CD38,COL1A1,CSF3,CXCL12,CXCL8,CXCR4,DGKZ,GABRA1,GABRG2,IL15,PTEN,SOCS3,SPP1,TLR1,TLR4
IFNL4	cytokine	1.363	0.00158	DHX58,ISG15,MX1,OASL
IFNA8	cytokine	1.347	0.00392	CCL8,ISG15,MX1,ZBP1
IFNA10	cytokine	1.344	0.00298	CCL8,ISG15,MX1,ZBP1
IFNA14	cytokine	1.344	0.00298	CCL8,ISG15,MX1,ZBP1
IFNA21	cytokine	1.344	0.00298	CCL8,ISG15,MX1,ZBP1
IFNA5	cytokine	1.344	0.00298	CCL8,ISG15,MX1,ZBP1
IFNA6	cytokine	1.344	0.00298	CCL8,ISG15,MX1,ZBP1
IFNA7	cytokine	1.344	0.00298	CCL8,ISG15,MX1,ZBP1
IFNA16	cytokine	1.344	0.00392	CCL8,ISG15,MX1,ZBP1
IL27	cytokine	1.288	0.131	B2M,CD38,CKLF,CR1,CX3CL1,CXCL8,IFNL1,MX1,SOCS3,STAT2
WNT3A	cytokine	1.254	0.189	ACTA2,COL1A1,COLEC12,CPT1C,CXCL12,DCN,DDIT4,FGF5,GDNF,IRS1,LRP6,NGFR,PNPLA3,RUNX1T1,TCF4,THBS1,WNT7B
IFNA4	cytokine	1.158	0.00805	CCL8,CCRL2,ISG15,MX1,OASL,USP18,ZBP1
EPO	cytokine	-1.093	0.00458	ATOH8,B2M,CXCL12,CXCR4,ETF1,FABP5,HBA1/HBA2,HBB,LY6E,NFE2,NR3C1,NUPR1,PAX6,PDLIM2,PRKCB,PRKCZ,RPS4Y1,SEC22B,SNAP23,SOCS3,SPP1,TLR4,TPT1,YBX1
IL1B	cytokine	-1.187	0.000132	ACHE,ACTA2,ANGPTL4,ARL6IP5,B2M,BCL2A1,CALB1,CCL8,CCRL2,CFB,COL1A1,CSF3,CTSF,CX3CL1,CXCL12,CXCL8,CXCR4,CYSLTR1,CYTIP,DCN,DDIT4,DPY19L4,FABP5,GAD2,GGT1,GRB7,HELZ2,HERC5,IFNGR1,IFRD1,IL11,IL15,IRF7,IRS1,ISG15,ISG20,KLK2,LY96,MAPK14,MMP3,MT2A,MUC2,MUC3A,MX1,NAMPT,NFE2L2,NIBAN1,OSGIN2,PAX6,PCDH7,PCSK2,PDGFB,PENK,PLXDC2,PTPRN,S100A8,SLC2A1,SOCS3,SPP1,SRGN,SUCNR1,THBS1,TLR4,TNFSF15,TPT1,TRAF2,TREM1,USP1…
IL4	cytokine	-1.449	0.00311	ABCA2,ACOT9,ACTA2,ADAP1,ALG3,ALOX15B,ALOX5AP,ATP1A3,CCL8,CD38,CD58,CLEC4G,CLEC7A,COL1A1,CSF3,CX3CL1,CXCL8,CXCR4,CYB561A3,CYSLTR1,DHX58,DUOX2,DUOXA2,FCER1G,FCGR2A,FCGR3A/FCGR3B,GBE1,GLIPR2,HNRNPH3,IFNAR1,IL13RA1,IL15,IRF7,ISG15,ISG20,KSR1,LACTB,LAMP2,LTA4H,LTC4S,MAL,MMP3,MUC2,NOC2L,NR3C1,OAS3,OASL,PAX5,POU2AF1,PREPL,S100A8,SLC2A1,SMG7,SOCS3,SOX13,SPP1,STAT2,STK4,TGFBR1,TLE1,TLR4,TMED5,TNFSF8,TYRO3…
CD40LG	cytokine	-1.581	0.00971	ALG3,B2M,BCL2A1,CCL15,CD38,CXCL8,CXCR4,CYTIP,IFI6,IL13RA1,IL15,ISG15,MT2A,MX1,NAMPT,NOC2L,PML,PREPL,PTPN12,RAD21,RASSF2,RGS2,SMG7,STK4,TANK,TNFSF8,TRADD,TRAF2,UVRAG
OSM	cytokine	-1.581	0.000408	ACTA2,AKR1C1/AKR1C2,AQP7,ASAH1,B2M,BRD8,COL1A1,CSF3,CXCL12,CXCL8,DNAJC3,DSC2,ECM1,EPHB6,ETFB,EVPL,GNS,IFI35,IFNGR1,IL13RA1,IL15,IRF7,IRS1,ISG20,JMJD1C,KCNG1,KRT17,LARGE1,LITAF,MAPK14,MMP3,MT2A,MX1,MYCBP2,NAMPT,NEDD4,PTEN,S100A8,SLC15A1,SOCS3,SPP1,STK4,TYRO3,USP9X
Il3	cytokine	-2.12	0.0579	AATK,BAG1,CSF3,KSR1,MMP3,SNAP23,SPP1
IL33	cytokine	-2.292	0.0253	ALDH3A1,BCL2A1,CD53,CX3CL1,CXCL8,CXCR2,DGAT2,FGD2,GNA13,HBA1/HBA2,IL15,PDGFB,PTPRC,S100A8,SKIL,SLC26A4,SOCS3,STX6,SUCNR1,THEMIS2,TNFRSF25
CSF2	cytokine	-2.425	0.00261	ALOX5AP,BCL2A1,C4A/C4B,CARD16,CCRL2,CD38,CDKN2B,CLEC7A,CREB1,CSF3,CXCL8,CXCR4,DUSP6,EFEMP2,HCAR3,HRK,IFRD1,IL15,LAMP2,LY96,NFE2,POLE,SGK1,SLC2A1,SNAP23,SOCS3,SPC25,SPP1,TCF4,TGFBR1,THBS1,TIFA,TLR1,TLR4,TNFRSF10D,TNFSF15,TNFSF8,TPT1,TREM1
CCL5	cytokine	-2.674	0.0255	CCRL2,CXCL8,DUSP6,LIMS1,NAMPT,SGK1,THBS1,TLR4
IL5	cytokine	-3.142	0.0139	CCRL2,CFHR2,CHMP1A,CHST12,CXCL8,CXCR2,CXCR4,CYSLTR1,DUSP6,GLIPR2,HCAR3,IL13RA1,IRF7,NFE2,PAX5,PTPRC,RAB21,SGK1,SLC2A1,SNAP23,TLR1,TNFSF8

### Sheet: S10b - Bacterial vs COVID
Upstream regulator	Regulator class	Z score	P-value	Overlapping genes
IL1B	cytokine	3.511	2.47e-16	A2M,ACOD1,ACP3,ADM,AIF1,ALOX15,ALPL,ARG1,ATF3,ATP2A2,BTG2,CASP4,CAT,CCL2,CCL20,CD55,CEBPD,CMPK2,CTSB,CXCR1,DAB2,DACH1,DDIT4,DR1,DUSP1,EGR1,ETS2,FABP5,FKBP5,FPR2,FUT7,G0S2,GADD45A,GM2A,HES1,HP,IL10,IL16,IL18R1,IL18RAP,IL1B,IL1R2,IL1RAP,IL1RN,JUNB,LAMB3,LDHA,MAP2K6,MAPK14,MEFV,MMP9,MYLK,NFIL3,NFKBIZ,NIBAN1,NR1H3,NR4A3,OSM,PTGS2,RSAD2,S100A6,S100A8,S100A9,SPP1,SUCNR1,TGFBR2,TLR4,TNF,TNFAIP3,ZFP36
TNF	cytokine	2.637	1.1e-27	A2M,AATK,ACOD1,ACOX1,ACP5,ACTB,ADM,ALDH2,ALOX5,AQP9,ARG1,ARHGDIB,ATF3,ATP2A2,BTG2,C5AR1,CAMP,CASP4,CAT,CCL2,CCL20,CCND3,CD55,CDC42,CEBPD,CFD,COTL1,CRISPLD2,CST7,CTSB,CXCR1,CXCR2,CYP27A1,DENND2D,DOCK8,DUSP1,DUSP10,DUSP2,DUSP4,EGR1,EGR3,EHD1,EMP1,ERN1,ETS2,FABP5,FCAR,FPR1,FPR2,FUT7,G0S2,GADD45A,GM2A,GPR84,GPX4,HES1,HK3,HP,HPGD,IFI27,IFI6,IGF1R,IL10,IL16,IL18R1,IL1B,IL1R2,IL1RN,INPP5D,JUNB,KLF7,LAMB…
CSF2	cytokine	2.498	2.71e-13	ACP5,AKR1A1,ALOX5,ARG1,ATM,C5AR1,CA4,CCL2,CCND3,DUSP2,EGR1,EGR3,FPR2,IL10,IL16,IL1B,IL1RN,INPP5D,JUNB,LDHA,LTB,MAEA,MME,MMP9,NFE2,NLRP3,NR1H3,NR4A3,OSM,PECAM1,PLAUR,PPP1R15A,PRKAA1,PROK2,PTGS2,RGCC,RIPOR2,SORL1,SPP1,TGFBI,TLR4,TNF,TNFAIP3,TPM4,ZFP36
IL22	cytokine	2.23	0.000476	CAMP,CCL20,HP,IL10,IL1B,MMP9,PTGS2,S100A12,S100A8,S100A9,TNF
IL33	cytokine	1.817	4.77e-10	ACTB,AREG,ARG1,CCL2,CXCR2,DUSP2,EGR3,EHD1,FPR1,FPR2,G0S2,IL10,IL1B,IL1RN,JUNB,MCEMP1,MYLK,NCF4,NFKBIZ,NLRP3,S100A8,S100A9,SELPLG,SIGLEC1,SUCNR1,TNF,TNFAIP3,TYROBP
IL17A	cytokine	1.742	1.61e-11	ACTB,AREG,CAMP,CCL2,CCL20,CEBPD,COTL1,ENTPD1,GADD45A,IL10,IL16,IL1B,IL1RN,LRRK2,MAP2K3,MAPK14,MMP9,NFKBIZ,PECAM1,PTGS2,S100A12,S100A8,S100A9,SPSB1,TGFA,TGFBR2,TLR4,TNF,TNFAIP3
IL10	cytokine	1.663	9.58e-14	ADM,ANKS1A,ARG1,CAMP,CCL2,CCL20,CCND3,CD55,CDKN2D,CTSB,DUSP1,ETS2,FCGR3A/FCGR3B,FKBP5,FPR1,HMGB2,HPGD,IL10,IL1B,IL1R2,IL1RN,INPP5D,LGMN,LIPA,LTB,MEFV,MMP9,NR4A3,NUP98,OSM,PAM,PLEK,PTGS2,S100A8,SCGB3A2,SELL,SELPLG,SPP1,TLR4,TMEM158,TNF,ZFP36
IL1RN	cytokine	1.548	1.68e-08	ATF3,CCL2,CCL20,IFI27,IFI44,IFI44L,IFI6,IL10,IL1B,MMP9,OAS1,OAS3,PTGS2,RSAD2,S100A9,SPP1,TNF
MIF	cytokine	1.485	1.55e-06	ARG1,CCL2,CD84,CXCR1,DUSP1,IL10,IL16,IL1B,MMP9,NR1H3,PTGS2,RETN,TLR4,TNF
NAMPT	cytokine	1.479	0.00391	CCL20,IL16,MMP9,PECAM1,TNF
IL5	cytokine	1.468	1e-10	A2M,ACP5,AREG,CA4,CASP4,CCL2,CCND3,CD55,CD9,CKAP4,CXCR2,EGR1,EGR3,GADD45A,IDI1,IL10,IL1R2,LMNB1,LTB,MMP9,NFE2,NFIL3,PGM1,RIPOR2,S100A4,S100A6,SUPT6H,TNF,TPM4
IL1A	cytokine	1.465	7.44e-07	ATF3,CAMP,CCL2,CCL20,IL10,IL1B,IL1R2,IL1RN,JUNB,LDHA,MMP9,NFKBIZ,PTGS2,S100A12,S100A8,S100A9,SERPINA1,SPP1,TERF2IP,TNF,TNFAIP3
LTA	cytokine	1.434	0.0126	CCL20,IL10,IL1B,PTGS2,SELL
TNFSF12	cytokine	1.432	0.00426	CCL2,IL1B,IL1R2,MMP9,NCF4,S100A8,S100A9,TNF
TNFSF10	cytokine	1.419	1.51e-07	CTSB,IFI27,IFI6,IFITM2,IGF1R,IL1B,IL1RN,MMP9,PPP1R15A,PTGS2,TNF,TNFAIP3,TNFRSF10B,TNFRSF10C
IL3	cytokine	1.413	3.17e-05	ABCA2,ACOX1,AKR1A1,ALDH2,AREG,ARG1,ARHGDIB,BTG2,CAT,CCL2,CCND3,EGR1,EGR3,GADD45A,IL1B,JUNB,OSM,PLA2G7,SELL,TLR4,TNF,UCP2
IL36A	cytokine	1.357	1.65e-05	CCL20,IL1B,MMP9,NFKBIZ,S100A8,S100A9,TNF
CCL2	cytokine	1.346	0.00166	CCL2,CEBPD,IL10,IL1B,MMP9,PTGS2,SLC40A1,TNF
OSM	cytokine	1.298	2.86e-11	A2M,AHR,ANXA3,AQP9,ARG1,ARL4C,ATF3,CAMP,CASP4,CAT,CCL2,CCL20,CDA,CEBPD,CHD1,CTSL,DHRS7,EGR1,ETS2,GCA,GPNMB,HP,IL10,IL1B,IL1R2,JUNB,MAPK14,MMP9,OAS1,OSM,PFKFB2,PGK1,PYGL,S100A12,S100A8,S100A9,SERPINA1,SERPINB1,SPP1,SYNE1,TNF,ZFP36,ZNF467
IL6	cytokine	1.251	1.71e-10	A2M,ACOX1,ADM,AHNAK,AHR,AREG,ARG1,ARL4C,ATF3,ATP2A2,BTG2,C5AR1,CASP4,CCL2,CCL20,CDKN2D,CEBPD,CES1,CFD,CTR9,DUSP1,EGR1,ERN1,ETS2,FLI1,FPR2,GADD45A,HP,HPGD,ICAM3,IL10,IL1RN,IRAG1,JUNB,MMP9,PECAM1,PLEK,PPP1R15A,PRF1,PROK2,PTGS2,RAB27A,S100A9,SERPINA1,SLC40A1,SPP1,TGFA,TGFBR2,TLR4,TNF,TNFRSF10B
CXCL10	cytokine	1.191	0.00322	CXCR2,IL1B,MMP9,TNF
CXCL12	cytokine	1.188	0.000115	ACP5,AIF1,CCL2,CD9,EGR1,IFI27,IL1B,JUNB,MMP9,PTGS2,SELPLG,SORBS3,TNF,TNFRSF10B,TNFRSF10C
IL17C	cytokine	1.158	0.000406	CCL20,IL1B,S100A8,S100A9,TNF
IL24	cytokine	1.101	0.00623	CCL20,GADD45A,IL10,PPP1R15A,PTGS2
CD40LG	cytokine	1.049	4.22e-08	AHR,ATF3,CCL2,CCL20,CCND3,DUSP1,DUSP2,DUSP4,EGR1,G0S2,GADD45A,IFI44,IFI6,IL10,IL1B,IL1RAP,JUNB,LTB,MAP2K3,NR4A3,PLAUR,PLEK,PRKDC,PTGS2,RGS2,SAMSN1,SELL,SELPLG,TNF,TNFAIP3
TNFSF11	cytokine	-1.028	9.07e-11	ACOD1,ACP5,AHR,AIF1,AQP9,CAPN2,CCL2,CCND3,DAB2,DUSP1,EHD1,FPR1,GRB10,IL10,IL1B,IL1RN,JUNB,MMP9,NFIL3,NFKBIZ,NR1H3,PLAUR,PTGS2,RGL1,SPP1,TLR4,TNF,VRK1
CX3CL1	cytokine	-1.075	0.000506	CCL2,CST7,FABP5,GPNMB,GYG1,HPSE,IL1B,MMP9,MYLK,SPP1,TNF
WNT1	cytokine	-1.098	0.000369	CCND3,EGR1,ETS2,HES1,IGF1R,JUNB,LY6E,PDPK1,PTGS2,SEMA3C,SPP1
IL25	cytokine	-1.405	0.00396	BTG2,CCL2,IL10,IL1B,IL1R2,TNF
IFNB1	cytokine	-2.887	0.0003	ACOD1,CAPN2,CCL2,CMPK2,HMGB2,IDI1,IFI27,IFI6,IL10,IL1B,MMP9,OAS1,PARP12,PLAAT4,PTGS2,RSAD2,SPP1,TNF
PRL	cytokine	-3.318	1.31e-11	A2M,ACTB,ANXA3,ATP2A2,CAPN2,CCL2,CCL20,CCND3,CEBPD,CMPK2,CTSB,EGR1,EPSTI1,GPNMB,IFI44,IFI44L,IFI6,LY6E,MLKL,MME,MSN,OAS1,OAS3,PARP12,RALB,RSAD2,SPINK1,SPP1,TNF,ZCCHC2
IFNL1	cytokine	-3.557	1.32e-07	ATF3,CMPK2,IFI27,IFI44,IFI44L,IFI6,IFITM2,IL10,MLKL,OAS1,OAS3,PLAAT4,RSAD2
IFNA1/IFNA13	cytokine	-3.658	6.94e-05	IFI27,IFI6,IL1B,OAS1,PLAAT4,PTGS2,RSAD2,SIGLEC1
IFNA2	cytokine	-3.73	5.34e-07	ALOX5,CCL2,CMPK2,IFI27,IFI44,IFI44L,IFI6,IFITM2,IL10,IL1B,LY6E,MMP9,OAS1,OAS3,PARP12,PLAAT4,RIPOR2,RSAD2,SAMSN1,TNF,TNFRSF10B
