## Supplementary Table 11 for "COVID-19 ARDS is characterized by a dysregulated host response that differs from cytokine storm and may be modified by dexamethasone"

### Sheet: S11
Gene	ENSEMBL_gene_id	TA_intercept	TA_slope	TA_pval	TA_padj	TA_adjR2	NP_intercept	NP_slope	NP_pval	NP_padj	NP_adjR2
LAP3	ENSG00000002549	6.64548	-0.0325671	0.829264	0.940794	-0.0729118	6.42778	0.323868	2.2e-11	4.99e-11	0.395305
NUB1	ENSG00000013374	6.03441	0.0873713	0.333991	0.657932	0.00242536	5.47296	0.32955	2.39e-15	1.19e-14	0.508587
CD74	ENSG00000019582	10.4783	-0.254075	0.228854	0.532219	0.0338291	10.0687	0.0292195	0.48537	0.500381	-0.00550579
EIF2AK2	ENSG00000055332	4.88941	0.330702	0.0600092	0.298361	0.211714	7.38022	0.263402	3.26e-12	9.06e-12	0.415748
PARP12	ENSG00000059378	6.63678	0.195301	0.150705	0.443249	0.0932664	5.2482	0.330688	1.29e-12	4.04e-12	0.429005
OGFR	ENSG00000060491	5.59313	-0.0114244	0.915056	0.955701	-0.0759368	5.22448	0.200329	6.86e-09	1.2e-08	0.316275
CASP8	ENSG00000064012	5.94168	-0.0225003	0.762625	0.931956	-0.0689065	5.54759	0.0672686	0.00743681	0.00845092	0.0652833
IFI35	ENSG00000068079	5.04756	9.34e-05	0.999248	0.999248	-0.076923	3.31973	0.50934	4.35e-16	2.46e-15	0.518922
IL4R	ENSG00000077238	8.77602	-0.122619	0.331463	0.657932	0.00563071	5.0461	0.001141	0.986214	0.986214	-0.0109855
LAMP3	ENSG00000078081	2.47578	0.308153	0.00859518	0.095502	0.400426	4.23863	0.421813	7.76e-12	1.91e-11	0.411593
OAS1	ENSG00000089127	5.4438	0.226751	0.0902486	0.360994	0.13658	5.65273	0.5354	6.44e-17	4.6e-16	0.538458
PSME1	ENSG00000092010	6.8293	-0.0858842	0.262371	0.558237	0.0307112	5.71371	0.133155	4.85e-05	6.21e-05	0.167973
RNF31	ENSG00000092098	5.30316	-0.064111	0.34688	0.667078	-0.00301079	4.92225	0.107609	0.00181067	0.00208123	0.0929521
PSMA3	ENSG00000100567	7.22104	0.0403148	0.366424	0.669867	-0.00908285	5.71168	0.00910082	0.66967	0.683337	-0.0089958
PSME2	ENSG00000100911	6.87484	-0.103077	0.376026	0.671475	-0.0157778	5.71619	0.206244	1.34e-08	2.23e-08	0.303914
PROCR	ENSG00000101000	3.7605	-0.0354296	0.759229	0.931956	-0.0683096	1.73182	-0.092108	0.125526	0.133538	0.0156118
RIPK2	ENSG00000104312	6.75016	0.0589462	0.57611	0.864301	-0.0508966	3.55682	0.177394	5.43e-06	7.33e-06	0.185429
IL7	ENSG00000104432	2.61019	0.242993	0.166848	0.463468	0.0850525	3.97708	0.0786725	0.125386	0.133538	0.016219
TRIM14	ENSG00000106785	4.07441	0.041847	0.544046	0.861351	-0.044297	5.86479	0.192873	1.65e-10	3.3e-10	0.363464
LGALS3BP	ENSG00000108679	5.34448	0.10266	0.649274	0.899673	-0.059091	7.19114	0.0962462	0.030591	0.03399	0.0406264
DHX58	ENSG00000108771	3.17434	0.19645	0.243379	0.553133	0.040452	3.63016	0.391624	2.25e-12	6.8e-12	0.419267
NCOA7	ENSG00000111912	4.40934	0.279453	0.0657726	0.298966	0.192607	5.94658	0.235112	5.27e-07	7.87e-07	0.235994
TENT5A	ENSG00000112773	3.06745	0.0659376	0.3184	0.657932	0.00532277	5.05075	0.289709	3.76e-10	6.97e-10	0.352972
IFIH1	ENSG00000115267	6.22817	0.353797	0.0408983	0.258549	0.237321	5.31046	0.506266	1.23e-17	2.34e-16	0.56489
IFIT3	ENSG00000119917	5.53919	0.401566	0.0577034	0.298361	0.201439	5.43783	0.707003	2.11e-16	1.32e-15	0.531017
IFIT2	ENSG00000119922	5.56584	0.306232	0.155542	0.444405	0.0802615	4.82837	0.895765	3.79e-17	3.77e-16	0.542644
ELF1	ENSG00000120690	7.32598	0.0307358	0.656761	0.899673	-0.0612171	6.48656	0.175555	7.79e-07	1.13e-06	0.236916
TRIM25	ENSG00000121060	9.79483	-0.119231	0.183728	0.474599	0.0639403	6.40834	0.221983	9.88e-05	0.000123484	0.149401
CCRL2	ENSG00000121797	8.29229	0.121363	0.551265	0.861351	-0.0454359	0.941593	0.300765	0.000656308	0.000772127	0.113296
NMI	ENSG00000123609	5.96703	0.145303	0.130739	0.443249	0.0965256	4.28536	0.374348	5.43e-13	1.81e-12	0.448691
IRF1	ENSG00000125347	9.38724	-0.211494	0.210032	0.500076	0.0544952	7.23356	0.2884	1.1e-06	1.57e-06	0.229631
IFI6	ENSG00000126709	6.77155	0.255052	0.145416	0.443249	0.0980089	6.32918	0.495865	1.08e-11	2.57e-11	0.396934
BST2	ENSG00000130303	5.35329	0.0402372	0.51042	0.836755	-0.0405049	4.34085	0.39812	2.53e-11	5.53e-11	0.399109
HELZ2	ENSG00000130589	5.55348	0.0116779	0.917473	0.955701	-0.0760856	5.9945	0.470665	4.12e-15	1.96e-14	0.49726
TRIM21	ENSG00000132109	4.69441	0.0676752	0.587725	0.864301	-0.0516948	3.30545	0.381502	1.8e-14	7.58e-14	0.476076
TRIM5	ENSG00000132256	4.12491	0.0899839	0.368427	0.669867	-0.013065	3.77391	0.325367	3.92e-11	8.35e-11	0.380123
EPSTI1	ENSG00000133106	6.06088	0.217	0.0814	0.339167	0.158103	5.48568	0.45177	3.05e-14	1.17e-13	0.478021
RSAD2	ENSG00000134321	5.86555	0.672424	0.00289179	0.0578359	0.474642	5.494	0.606301	1.82e-14	7.58e-14	0.482769
CMPK2	ENSG00000134326	4.67185	0.558651	0.00151739	0.0512327	0.519312	4.68381	0.622265	1.9e-17	2.6e-16	0.549547
OASL	ENSG00000135114	4.73788	0.0578944	0.596973	0.865178	-0.0557108	2.81975	0.818034	4.15e-17	3.77e-16	0.552185
TRAFD1	ENSG00000135148	5.58219	0.0798385	0.434242	0.761828	-0.0235841	4.98442	0.220567	8.57e-10	1.56e-09	0.338346
SP110	ENSG00000135899	7.36354	0.0484058	0.705662	0.931956	-0.0647313	5.25369	0.375482	7e-13	2.26e-12	0.433776
RTP4	ENSG00000136514	1.06018	0.40543	0.00549146	0.0686432	0.394352	3.20317	0.449526	4.43e-16	2.46e-15	0.524241
GMPR	ENSG00000137198	3.12216	-0.492517	0.00425558	0.060794	0.431778	3.12423	0.305322	1.06e-07	1.64e-07	0.261971
CMTR1	ENSG00000137200	4.25721	-0.00149496	0.991166	0.999248	-0.0769114	5.04099	0.168586	1.78e-06	2.47e-06	0.224041
DDX60	ENSG00000137628	5.51884	0.358348	0.00279258	0.0578359	0.471945	6.09698	0.407893	5.86e-12	1.54e-11	0.416401
CASP1	ENSG00000137752	7.18296	0.234206	0.0751725	0.326837	0.154996	3.99928	0.370133	3.61e-09	6.44e-09	0.327845
IFI44L	ENSG00000137959	4.8692	0.613101	0.00106505	0.0512327	0.545764	7.00735	0.532383	4.41e-13	1.52e-12	0.438133
IFI44	ENSG00000137965	5.42261	0.532752	0.00153698	0.0512327	0.536119	5.74483	0.362823	2.32e-10	4.56e-10	0.356428
PNPT1	ENSG00000138035	3.58741	0.248226	0.0534035	0.296686	0.19171	5.02932	0.203245	5.73e-06	7.57e-06	0.202108
PARP9	ENSG00000138496	6.43561	0.15958	0.0413678	0.258549	0.214947	6.76145	0.341019	5.34e-16	2.81e-15	0.516371
HERC6	ENSG00000138642	2.79892	0.418536	0.0213708	0.164391	0.291853	5.7705	0.411578	7.02e-12	1.8e-11	0.406382
LPAR6	ENSG00000139679	5.09677	0.00922828	0.87282	0.940794	-0.0748286	4.44667	0.0962413	0.0140952	0.0158373	0.0526395
WARS1	ENSG00000140105	8.43068	-0.0422089	0.756385	0.931956	-0.0680159	6.65091	0.404643	1.53e-11	3.57e-11	0.402914
MVB12A	ENSG00000141971	4.00888	-0.0230911	0.716682	0.931956	-0.0644863	3.44652	0.216725	6.11e-08	9.85e-08	0.265492
IFITM3	ENSG00000142089	10.0503	0.158054	0.201668	0.491873	0.0569041	6.47306	0.518221	6.92e-15	3.14e-14	0.485987
TMEM140	ENSG00000146859	7.77142	-0.0316527	0.781944	0.931956	-0.0697845	4.37171	0.187212	0.000616764	0.000734243	0.113709
IFIT5	ENSG00000152778	3.53919	0.328967	0.0144001	0.13091	0.295615	5.03924	0.354702	3.96e-12	1.07e-11	0.419932
SLC25A28	ENSG00000155287	5.05974	-0.0944533	0.188526	0.474599	0.0457684	3.46319	0.330686	5.07e-14	1.81e-13	0.476559
MOV10	ENSG00000155363	6.16949	0.0348805	0.730383	0.931956	-0.0653566	5.79789	0.17434	2.94e-07	4.46e-07	0.241604
UBE2L6	ENSG00000156587	6.71988	0.0884758	0.504762	0.836755	-0.0380743	5.25601	0.452481	2.08e-17	2.6e-16	0.556639
MX1	ENSG00000157601	7.36015	0.345357	0.0281589	0.201135	0.278673	7.84309	0.378669	3.81e-14	1.41e-13	0.472923
ADAR	ENSG00000160710	7.22007	0.142855	0.0626558	0.298361	0.18904	8.3555	0.181213	2.54e-10	4.89e-10	0.35814
LY6E	ENSG00000160932	6.70705	0.334212	0.133492	0.443249	0.106886	7.00838	0.249244	7.5e-09	1.29e-08	0.300893
GBP2	ENSG00000162645	7.73942	-0.0350498	0.813091	0.940794	-0.0717713	4.97288	0.334473	1.93e-06	2.64e-06	0.226135
GBP4	ENSG00000162654	5.33685	-0.0082462	0.962391	0.991929	-0.0767235	5.86394	0.441797	4e-17	3.77e-16	0.544925
IL15	ENSG00000164136	2.68904	0.0275806	0.855082	0.940794	-0.0739668	2.98884	0.0391112	0.474709	0.494489	-0.0051718
IFI27	ENSG00000165949	6.75172	0.302095	0.18984	0.474599	0.0710095	7.40535	0.23761	0.000152833	0.000186382	0.143112
B2M	ENSG00000166710	13.5165	0.00442869	0.972091	0.991929	-0.0768108	10.9024	0.00693343	0.818466	0.826733	-0.0104057
BATF2	ENSG00000168062	3.51077	-0.0416829	0.864924	0.940794	-0.0743213	1.97661	0.5501	7.82e-12	1.91e-11	0.404041
IRF2	ENSG00000168310	7.04587	0.0359097	0.772852	0.931956	-0.0691639	5.77865	0.121653	8.88e-06	1.15e-05	0.188384
TAP1	ENSG00000168394	7.54605	0.0354233	0.782843	0.931956	-0.0700109	6.23378	0.247492	1.28e-06	1.8e-06	0.232673
CXCL10	ENSG00000169245	3.73158	0.0521089	0.859739	0.940794	-0.074119	1.49311	1.1195	6.03e-17	4.6e-16	0.540165
CXCL11	ENSG00000169248	-0.60281	0.238837	0.35827	0.669867	-0.00971789	-0.291276	1.24726	1.41e-17	2.34e-16	0.559381
STAT2	ENSG00000170581	7.0149	0.0557053	0.542228	0.861351	-0.0440394	6.88781	0.227865	9.15e-08	1.43e-07	0.275275
ISG20	ENSG00000172183	7.21372	-0.146017	0.178744	0.474599	0.0568403	4.30142	0.637854	6.13e-17	4.6e-16	0.551339
PARP14	ENSG00000173193	6.78259	0.192751	0.119346	0.442021	0.111522	8.24645	0.311353	1.09e-10	2.22e-10	0.376485
CNP	ENSG00000173786	4.79801	-0.111095	0.125902	0.443249	0.099885	5.4301	0.229437	5.68e-11	1.18e-10	0.38114
SAMD9L	ENSG00000177409	5.41925	0.221592	0.138747	0.443249	0.0997345	5.96337	0.519579	1.11e-16	7.42e-16	0.544625
UBA7	ENSG00000182179	4.60817	0.10368	0.508892	0.836755	-0.0383781	5.60845	0.135808	0.00014393	0.000177691	0.137091
C1S	ENSG00000182326	4.20575	-0.0125158	0.87615	0.940794	-0.0747818	2.67811	0.0672489	0.202892	0.213571	0.00603332
CSF1	ENSG00000184371	7.79157	-0.0760589	0.647561	0.899673	-0.0591468	2.20498	0.386933	7.88e-09	1.34e-08	0.298702
USP18	ENSG00000184979	1.75445	0.373238	0.0981794	0.377613	0.138281	3.83089	0.571634	5.36e-18	1.79e-16	0.565796
IFITM2	ENSG00000185201	10.7097	-0.0265206	0.797488	0.938221	-0.0719468	4.65756	0.409006	7.05e-05	8.93e-05	0.157082
IRF7	ENSG00000185507	6.69824	0.0288876	0.849801	0.940794	-0.073728	4.52638	0.474044	2.67e-12	7.62e-12	0.415038
IFIT1	ENSG00000185745	3.29931	0.556555	0.00400703	0.060794	0.413098	5.65566	0.726891	1.35e-17	2.34e-16	0.558757
IFITM1	ENSG00000185885	9.17289	0.0582628	0.768268	0.931956	-0.0702116	5.86065	0.501772	2.54e-11	5.53e-11	0.381849
ISG15	ENSG00000187608	6.61355	0.359151	0.150155	0.443249	0.100616	4.22874	0.973865	5.2e-19	2.6e-17	0.585814
PLSCR1	ENSG00000188313	9.03679	0.244762	0.0176097	0.146747	0.309788	6.12848	0.350415	2.53e-12	7.43e-12	0.423703
SELL	ENSG00000188404	7.61952	-0.0441636	0.682355	0.922102	-0.0644229	4.17424	0.304234	0.000680754	0.000791574	0.113709
TDRD7	ENSG00000196116	3.83355	0.299017	0.0141578	0.13091	0.323714	4.59482	0.28152	2.74e-14	1.1e-13	0.467511
CD47	ENSG00000196776	6.41668	0.0939855	0.335546	0.657932	0.00321689	6.92676	0.163111	0.00030117	0.000362856	0.12167
PSMB8	ENSG00000204264	6.20204	-0.0562414	0.564959	0.864301	-0.0466794	5.82992	0.176536	5.75e-07	8.46e-07	0.244858
HLA-C	ENSG00000204525	9.94558	0.138196	0.258717	0.558237	0.0145246	8.617	0.0748505	0.0635092	0.0697903	0.0284042
SAMD9	ENSG00000205413	4.57419	0.174806	0.252249	0.558237	0.0287111	6.25379	0.502702	3.05e-20	3.05e-18	0.618351
IRF9	ENSG00000213928	8.50849	0.0436684	0.584953	0.864301	-0.0487311	6.8863	0.132924	7.17e-08	1.14e-07	0.271058
IFI30	ENSG00000216490	11.6799	-0.260246	0.0529635	0.296686	0.197414	5.88035	0.275834	5.76e-06	7.57e-06	0.204959
TRIM26	ENSG00000234127	4.1582	-0.0146589	0.884347	0.940794	-0.0749464	5.69531	0.169652	1.59e-08	2.6e-08	0.29022
PSMB9	ENSG00000240065	6.28728	-0.0814801	0.491319	0.836755	-0.0340411	4.94041	0.297849	3.4e-10	6.42e-10	0.355261
TXNIP	ENSG00000265972	9.07457	0.07436	0.652389	0.899673	-0.0595114	9.10271	0.0469504	0.121085	0.131614	0.0164911
